# An integrative multi-omics approach in Sjögren’s Syndrome identifies novel genetic drivers with regulatory function and disease-specificity

**DOI:** 10.1101/2020.09.14.20192211

**Authors:** María Teruel, Guillermo Barturen, Manuel Martínez-Bueno, Miguel Barroso, Olivia Castelli, Elena Povedano, Martin Kerick, Francesc Català-Moll, Zuzanna Makowska, Anne Buttgereit, PRECISESADS Clinical Consortium, PRECISESADS Flow Cytometry Study Group, Jacques-Olivier Pers, Concepción Marañón, Esteban Ballestar, Javier Martin, Elena Carnero-Montoro, Marta E. Alarcón-Riquelme

**Affiliations:** GENYO, Center for Genomics and Oncological Research Pfizer/University of Granada/Andalusian Regional Government, 18016 Granada, Spain; IBPLN- CSIC, Instituto de Parasitología y Biomedicina López-Neyra, Consejo Superior de Investigaciones Científicas, Granada 18016, Spain; IDIBELL, Bellvitge Biomedical Research Institute 08907 L’Hospitalet de Llobregat, Barcelona, Spain; Epigenetics and Immune Disease Group, Josep Carreras Research Institute (IJC), 08916 Badalona, Barcelona, Spain; Pharmaceuticals Division, Bayer Pharma Aktiengesellschaft, Berlin, Germany; Université de Brest, INSERM, Labex IGO, CHU de Brest, Brest, France; Institute for Environmental Medicine, Karolinska Institutet, 171 67 Solna, Sweden

**Keywords:** Sjögren’s Syndrome, DNA methylation, epigenome-wide association study, RNAseq, meQTL, eQTL, omics, gene-by-environment interaction

## Abstract

Primary Sjögren’s syndrome (SS) is a systemic autoimmune disease characterized by lymphocytic infiltration and damage of exocrine salivary and lacrimal glands. The etiology of SS is complex with environmental triggers and genetic factors involved. By conducting an integrated multi-omics study we identified vast coordinated hypomethylation and overexpression effects, that also exhibit increased variability, in many already known IFN-regulated genes. We report a novel epigenetic signature characterized by increased DNA methylation levels in a large number of novel genes enriched in pathways such as collagen metabolism and extracellular matrix organization. We identified new genetic variants associated with SS that mediate their risk by altering DNA methylation or gene expression patterns, as well as disease-interacting genetic variants that exhibit regulatory function only in the SS population. Our study sheds new light on the interaction between genetics, DNA methylation, gene expression and SS, and contributes to elucidate the genetic architecture of gene regulation in an autoimmune population.
