## Supplementary Table 19 for "An integrative multi-omics approach in Sjögren’s Syndrome identifies novel genetic drivers with regulatory function and disease-specificity"

### Sheet: Sheet1
Supplementary Table 19. Public database search for the functional role of SNPs involved in disease-interacting meQTL and eQTL
SS-dependent meQTLs
SNP	SNP location (hg19)	CpG	CpG gene	BIOS meQTL browser	GWAS catalog	Open Target Genetics
rs113547322	6:32206619:G:T	cg08818207	TAP1	No	No	Asthma (1.20e-16), MS (4e-9), Hypotiroidism (2.08-8), Psoriasis (6.75e-6), SLE (2.49e-4)
rs13273708	8:144084281:T:C	cg14392283	LY6E	No	No	Cancer (1.13e-5), SLE (2.10e-2), SjS (2.68e-2)
rs3134951	6:32115185:G:A	cg01309328	PSMB8	No	Autism (5e-13), Schizophrenia(5e-13)	SLE (6.89e-37), Graves' disease (4.65e-9), Cardiovascular disorders (1.74-5),Psoriasis (8.67e-30)
rs4853645	2:192704044:A:T	cg14951497	STAT1	No	No	Leukemia (4.23e-4), Osteoarthritis (2.65-3), SLE (1.28e-2), Nervous system disorders (2.52e-3)
rs55937049	8:144115083:G:C	cg12906975	intergenic (LY6E)	No	No	SjS (1.38e-2)
rs1079396	15:78430162:C:T	cg23387863	SGK269	No	No	Schizophrenia (6.7e-3), Hodgkin lymphoma (1.47e-2),Respiratory disorders (8.11e-3)
rs7169481	15:25957370:A:G	cg10734665	ATP10A	No	No	Respiratory disorders (6.02e-3)
rs3129943	6:32338695:A:G	cg08099136	PSMB8	No	Asthma (3e-15)	Rheumatoid arthritis (1.54e-53), Psoriasis (1.10e-8) , MS (1.42e-10), SLE (3.77e-8), Graves disease (5.32e-10), Lung cancer (7.36e-6)
SS-dependent eQTLs
SNP	SNP location (hg19)	Gene	gene.symbol	BIOS eQTL browser	GWAS catalog	Open Target Genetics
rs9305702	21:42127948:C:T	ENSG00000183486	MX2	No	No	Respiratory disorders (7.21e-3)
rs2417310	9:104727085:A:C	ENSG00000198785	GRIN3A	No	No
rs12364973	11:1110148:T:C	ENSG00000185885	IFITM1	No	No	Lung(7.81e-3)
rs77466830	7:151529171:C:A	ENSG00000013374	NUB1	No	No
rs9525846	13:44390857:A:G	ENSG00000133106	EPSTI1	No	No	SLE (3.29e-2)
rs56077428	3:146698971:G:A	ENSG00000188313	PLSCR1	No	No
rs9305702	21:42127948:C:T	ENSG00000157601	MX1	No	No	Respiratory disorders (7.21e-3)
rs902834	8:143192871:A:G	ENSG00000247317	LY6E-DT	No	No	Parkinson (6.77e-4), Hodgkin's disease (7.04e-3), Raynaud's disease (1.88e-2)
rs1490922	17:32052655:T:C	ENSG00000108691	CCL2	No	No	Respiratory disorders (8.43e-3), Erythematosquamous dermatosis (1.29e-2)
rs2377425	9:78562626:G:A	ENSG00000187210	GCNT1	No	No	Meniere's disease (4.26e-3),Asthma (1.96e-3)
