## Supplementary Table 18 for "An integrative multi-omics approach in Sjögren’s Syndrome identifies novel genetic drivers with regulatory function and disease-specificity"

### Sheet: Sheet1
Suppl. Table 18. Disease-interacting eQTLs
			Discovery cohort						Replication cohort
gene	gene.symbol	SNP	beta.int	p.value.int	beta.SS	p.value.SS	beta.ctrl	p.value.ctrl	beta.int	p.value.int
ENSG00000183486	MX2	21:42127948:C:T	-0.300239	0.000180322	-0.301573	0.000176831	NA	1	-0.31533	0.0171915
ENSG00000183486	MX2	21:42128357:A:G	-0.300239	0.000180322	-0.301573	0.000176831	NA	1	-0.31533	0.0171915
ENSG00000183486	MX2	21:42128794:A:G	-0.300239	0.000180322	-0.301573	0.000176831	NA	1	-0.31533	0.0171915
ENSG00000183486	MX2	21:42128843:C:A	-0.300239	0.000180322	-0.301573	0.000176831	NA	1	-0.31533	0.0171915
ENSG00000183486	MX2	21:42129012:A:G	-0.300239	0.000180322	-0.301573	0.000176831	NA	1	-0.31533	0.0171915
ENSG00000100596	SPTLC2	14:77627116:C:T	-0.167967	0.000231228	-0.109199	0.0154196	0.0563428	0.0118903	-0.193486	0.0138924
ENSG00000100596	SPTLC2	14:77628711:A:C	-0.166753	0.000253401	-0.109199	0.0154196	0.0556068	0.012608	-0.193486	0.0138924
ENSG00000100596	SPTLC2	14:77630151:C:A	-0.165839	0.000275901	-0.106774	0.0183375	0.0556068	0.012608	-0.193486	0.0138924
ENSG00000204516	MICB	6:31275246:G:A	0.185187	0.000312008	0.137296	0.0024733	NA	1	0.205014	0.00832858
ENSG00000100911	PSME2	14:25511680:G:A	0.277409	0.000318807	0.166248	0.0259671	NA	1	0.332356	0.024479
ENSG00000100911	PSME2	14:25515822:T:C	0.277409	0.000318807	0.166248	0.0259671	NA	1	0.332356	0.024479
ENSG00000100911	PSME2	14:25516250:C:T	0.277409	0.000318807	0.166248	0.0259671	NA	1	0.332356	0.024479
ENSG00000078081	LAMP3	3:183522502:G:A	0.598638	0.000337204	0.495924	0.00341858	NA	1	0.525088	0.0306885
ENSG00000100596	SPTLC2	14:77624038:C:A	-0.192096	0.000342045	-0.135579	0.0099519	0.0529562	0.0412022	-0.243048	0.0137839
ENSG00000183486	MX2	21:42159648:A:C	-0.270309	0.000377034	-0.26209	0.000387584	NA	1	-0.308605	0.0187646
ENSG00000183486	MX2	21:42157256:A:G	-0.270309	0.000377034	-0.26209	0.000387584	NA	1	-0.308605	0.0187646
ENSG00000183486	MX2	21:42159731:A:G	-0.270309	0.000377034	-0.26209	0.000387584	NA	1	-0.308605	0.0187646
ENSG00000100596	SPTLC2	14:77769906:T:G	-0.238304	0.000428734	-0.201206	0.00244118	NA	1	-0.246411	0.0264373
ENSG00000198785	GRIN3A	9:104727085:A:C	0.251458	0.000445542	0.235319	0.000700054	NA	1	0.262496	0.00919855
ENSG00000204516	MICB	6:31273156:A:G	0.174093	0.000446418	0.116193	0.00690926	NA	1	0.202421	0.00703838
ENSG00000204516	MICB	6:31273324:C:T	0.174093	0.000446418	0.116193	0.00690926	NA	1	0.202421	0.00703838
ENSG00000145685	LHFPL2	5:78073245:C:A	-0.224672	0.000501532	-0.112602	0.0432209	0.0845021	0.0185197	-0.268115	0.0352888
ENSG00000204516	MICB	6:31274634:T:C	0.183152	0.000577778	0.12011	0.0118558	NA	1	0.185789	0.0263687
ENSG00000183486	MX2	21:42132692:A:G	-0.270835	0.00062808	-0.273062	0.000642444	NA	1	-0.31664	0.0164028
ENSG00000185885	IFITM1	11:1110148:T:C	0.385526	0.000688759	0.280436	0.0129801	NA	1	0.429725	0.0475745
ENSG00000013374	NUB1	7:151529171:C:A	-0.142857	0.000772924	-0.151262	0.000347641	NA	1	-0.158396	0.0344537
ENSG00000133106	EPSTI1	13:44390857:A:G	-0.606995	0.000881158	-0.577009	0.00235369	NA	1	-0.650982	0.019892
ENSG00000198785	GRIN3A	9:104735341:A:T	0.239216	0.000905626	0.232223	0.000939616	NA	1	0.249886	0.0135054
ENSG00000198785	GRIN3A	9:104736023:T:G	0.239216	0.000905626	0.232223	0.000939616	NA	1	0.249886	0.0135054
ENSG00000183486	MX2	21:42131328:C:T	-0.265018	0.000995434	-0.273592	0.000785257	NA	1	-0.31664	0.0164028
ENSG00000107201	DDX58	9:32368614:C:A	-0.290277	0.00102408	-0.239071	0.00595926	NA	1	-0.306788	0.0431816
ENSG00000183486	MX2	21:42135891:C:T	-0.263338	0.00102613	-0.258971	0.00147798	NA	1	-0.31664	0.0164028
ENSG00000188313	PLSCR1	3:146698971:G:A	0.471162	0.00104525	0.357254	0.0207787	NA	1	0.599679	0.01854
ENSG00000173786	CNP	17:40546652:G:A	0.157138	0.00109448	0.0997089	0.0263908	-0.0569509	0.0230595	0.193342	0.0406631
ENSG00000166278	C2	6:31449778:A:G	-0.440956	0.00112678	-0.389033	0.0029063	NA	1	-0.493128	0.0399839
ENSG00000204516	MICB	6:31274619:A:G	0.157453	0.00113429	0.125903	0.00393551	NA	1	0.146335	0.0479023
ENSG00000183486	MX2	21:42130162:G:A	-0.26163	0.00114228	-0.268497	0.000925819	NA	1	-0.294742	0.0232891
ENSG00000100911	PSME2	14:25510923:T:C	0.205903	0.00114508	0.120997	0.0457329	-0.0686136	0.0284694	0.249073	0.0235183
ENSG00000100911	PSME2	14:25512775:G:A	0.205903	0.00114508	0.120997	0.0457329	-0.0686136	0.0284694	0.249073	0.0235183
ENSG00000100911	PSME2	14:25513668:T:C	0.205903	0.00114508	0.120997	0.0457329	-0.0686136	0.0284694	0.249073	0.0235183
ENSG00000100911	PSME2	14:25514126:C:T	0.205903	0.00114508	0.120997	0.0457329	-0.0686136	0.0284694	0.249073	0.0235183
ENSG00000100911	PSME2	14:25514506:C:A	0.205903	0.00114508	0.120997	0.0457329	-0.0686136	0.0284694	0.249073	0.0235183
ENSG00000100911	PSME2	14:25514645:A:T	0.205903	0.00114508	0.120997	0.0457329	-0.0686136	0.0284694	0.249073	0.0235183
ENSG00000100911	PSME2	14:25515815:A:G	0.205903	0.00114508	0.120997	0.0457329	-0.0686136	0.0284694	0.249073	0.0235183
ENSG00000078081	LAMP3	3:183515269:G:A	0.551121	0.0011854	0.442311	0.0118082	NA	1	0.511938	0.0357771
ENSG00000157601	MX1	21:42127948:C:T	-0.602207	0.0012139	-0.495627	0.00826701	NA	1	-0.77902	0.00846926
ENSG00000157601	MX1	21:42128357:A:G	-0.602207	0.0012139	-0.495627	0.00826701	NA	1	-0.77902	0.00846926
ENSG00000157601	MX1	21:42128794:A:G	-0.602207	0.0012139	-0.495627	0.00826701	NA	1	-0.77902	0.00846926
ENSG00000157601	MX1	21:42128843:C:A	-0.602207	0.0012139	-0.495627	0.00826701	NA	1	-0.77902	0.00846926
ENSG00000157601	MX1	21:42129012:A:G	-0.602207	0.0012139	-0.495627	0.00826701	NA	1	-0.77902	0.00846926
ENSG00000175643	RMI2	16:10940066:A:G	-0.195988	0.00122012	-0.215394	0.000232791	NA	1	-0.242364	0.0213858
ENSG00000112312	GMNN	6:24458146:T:C	-0.136088	0.00122177	-0.0812749	0.0290749	NA	1	-0.130429	0.028583
ENSG00000112312	GMNN	6:24458149:T:C	-0.136088	0.00122177	-0.0812749	0.0290749	NA	1	-0.130429	0.028583
ENSG00000145685	LHFPL2	5:78072760:A:G	-0.209599	0.00123881	-0.112602	0.0432209	NA	1	-0.268115	0.0352888
ENSG00000078081	LAMP3	3:183531732:C:T	0.54562	0.0012656	0.434702	0.0109735	NA	1	0.526348	0.0283223
ENSG00000078081	LAMP3	3:183532203:G:A	0.54562	0.0012656	0.434702	0.0109735	NA	1	0.526348	0.0283223
ENSG00000078081	LAMP3	3:183534069:G:C	0.54562	0.0012656	0.434702	0.0109735	NA	1	0.526348	0.0283223
ENSG00000175643	RMI2	16:10944047:G:A	-0.194764	0.00130019	-0.212053	0.000275506	NA	1	-0.215798	0.0432511
ENSG00000112312	GMNN	6:24460679:T:C	-0.134549	0.00139838	-0.0812749	0.0290749	NA	1	-0.130429	0.028583
ENSG00000112312	GMNN	6:24461024:G:A	-0.134549	0.00139838	-0.0812749	0.0290749	NA	1	-0.130429	0.028583
ENSG00000112312	GMNN	6:24461813:A:G	-0.134549	0.00139838	-0.0812749	0.0290749	NA	1	-0.130429	0.028583
ENSG00000112312	GMNN	6:24462250:T:C	-0.134549	0.00139838	-0.0812749	0.0290749	NA	1	-0.130429	0.028583
ENSG00000175643	RMI2	16:10942981:G:A	-0.193134	0.00140791	-0.212053	0.000275506	NA	1	-0.215798	0.0432511
ENSG00000175643	RMI2	16:10943848:T:G	-0.193134	0.00140791	-0.212053	0.000275506	NA	1	-0.215798	0.0432511
ENSG00000204516	MICB	6:31302355:T:G	0.160451	0.00140877	0.107901	0.0139019	NA	1	0.227979	0.00251575
ENSG00000157601	MX1	21:42132692:A:G	-0.581652	0.001502	-0.473262	0.0109362	NA	1	-0.7632	0.00962865
ENSG00000204516	MICB	6:31302878:T:C	0.146867	0.00158989	0.0899141	0.0193751	NA	1	0.180866	0.00408473
ENSG00000204516	MICB	6:31308066:T:C	0.146867	0.00158989	0.0899141	0.0193751	NA	1	0.195323	0.00212269
ENSG00000204516	MICB	6:31313011:G:C	0.187967	0.0017473	0.139387	0.00700056	NA	1	0.188185	0.0321666
ENSG00000183486	MX2	21:42178729:C:T	-0.231412	0.00184513	-0.217247	0.00342262	NA	1	-0.300736	0.017974
ENSG00000183486	MX2	21:42129731:C:T	-0.245376	0.00200323	-0.261599	0.000999567	NA	1	-0.267168	0.0420882
ENSG00000204516	MICB	6:31318820:A:C	0.182637	0.00203384	0.128145	0.0106231	NA	1	0.188185	0.0321666
ENSG00000204516	MICB	6:31319544:T:C	0.182637	0.00203384	0.128145	0.0106231	NA	1	0.188185	0.0321666
ENSG00000211663	IGLV3-19	22:23651303:G:A	0.464182	0.00205993	0.379164	0.0041539	NA	1	0.672874	0.0235259
ENSG00000204516	MICB	6:31259750:C:T	0.182421	0.00208225	0.128102	0.00969161	NA	1	0.188185	0.0321666
ENSG00000078081	LAMP3	3:183482615:C:T	0.521604	0.00213494	0.419374	0.0163498	NA	1	0.511938	0.0357771
ENSG00000183486	MX2	21:42164052:T:C	-0.221482	0.00217568	-0.195778	0.00459422	NA	1	-0.255989	0.0459405
ENSG00000211663	IGLV3-19	22:23650622:A:T	0.453091	0.00219609	0.379164	0.0041539	NA	1	0.672874	0.0235259
ENSG00000211663	IGLV3-19	22:23650987:G:T	0.453091	0.00219609	0.379164	0.0041539	NA	1	0.672874	0.0235259
ENSG00000204516	MICB	6:31242762:C:T	0.144814	0.00233099	0.0814858	0.0384507	NA	1	0.197231	0.00182773
ENSG00000204516	MICB	6:31269926:A:C	0.162745	0.00239735	0.106341	0.0223805	NA	1	0.252159	0.00114303
ENSG00000175643	RMI2	16:10948395:G:T	-0.18456	0.00245679	-0.202814	0.000477553	NA	1	-0.226712	0.0339784
ENSG00000157601	MX1	21:42131328:C:T	-0.56271	0.00252657	-0.469523	0.0131651	NA	1	-0.7632	0.00962865
ENSG00000175643	RMI2	16:10949042:A:G	-0.184257	0.00260257	-0.199431	0.00062411	NA	1	-0.251026	0.0185328
ENSG00000175643	RMI2	16:10949263:T:C	-0.184257	0.00260257	-0.199431	0.00062411	NA	1	-0.251026	0.0185328
ENSG00000175643	RMI2	16:10949833:C:G	-0.184257	0.00260257	-0.199431	0.00062411	NA	1	-0.251026	0.0185328
ENSG00000175643	RMI2	16:10950104:T:C	-0.184257	0.00260257	-0.199431	0.00062411	NA	1	-0.243655	0.0226376
ENSG00000175643	RMI2	16:10950148:A:T	-0.184257	0.00260257	-0.199431	0.00062411	NA	1	-0.251026	0.0185328
ENSG00000107201	DDX58	9:32370845:A:T	-0.267779	0.00262062	-0.224293	0.0112817	NA	1	-0.306868	0.0437219
ENSG00000107201	DDX58	9:32372280:G:A	-0.267779	0.00262062	-0.224293	0.0112817	NA	1	-0.306868	0.0437219
ENSG00000204516	MICB	6:31308265:A:G	0.177482	0.0026722	0.128675	0.00983855	NA	1	0.188185	0.0321666
ENSG00000204516	MICB	6:31312623:G:A	0.177482	0.0026722	0.128675	0.00983855	NA	1	0.188185	0.0321666
ENSG00000204516	MICB	6:31312664:G:A	0.177482	0.0026722	0.128675	0.00983855	NA	1	0.188185	0.0321666
ENSG00000204516	MICB	6:31313087:G:A	0.177482	0.0026722	0.128675	0.00983855	NA	1	0.188185	0.0321666
ENSG00000204516	MICB	6:31313623:A:G	0.177482	0.0026722	0.128675	0.00983855	NA	1	0.188185	0.0321666
ENSG00000204516	MICB	6:31314107:C:T	0.177482	0.0026722	0.128675	0.00983855	NA	1	0.188185	0.0321666
ENSG00000204516	MICB	6:31314110:G:A	0.177482	0.0026722	0.128675	0.00983855	NA	1	0.188185	0.0321666
ENSG00000204516	MICB	6:31314924:G:A	0.177482	0.0026722	0.128675	0.00983855	NA	1	0.188185	0.0321666
ENSG00000204516	MICB	6:31317797:G:C	0.177482	0.0026722	0.128675	0.00983855	NA	1	0.188185	0.0321666
ENSG00000204516	MICB	6:31317917:T:C	0.177482	0.0026722	0.128675	0.00983855	NA	1	0.188185	0.0321666
ENSG00000107201	DDX58	9:32380640:A:G	-0.267119	0.00272203	-0.220923	0.0125446	NA	1	-0.368041	0.0134494
ENSG00000157601	MX1	21:42138491:G:A	-0.623592	0.00280513	-0.445661	0.0431001	NA	1	-0.631493	0.0433568
ENSG00000175643	RMI2	16:10949209:T:C	-0.181591	0.00297067	-0.199431	0.00062411	NA	1	-0.243655	0.0226376
ENSG00000175643	RMI2	16:10952900:C:G	-0.180529	0.0030322	-0.199431	0.00062411	NA	1	-0.211634	0.0456908
ENSG00000204516	MICB	6:31302718:A:G	0.131502	0.00304112	0.0889666	0.0157861	NA	1	0.167559	0.00924204
ENSG00000078081	LAMP3	3:183481246:A:G	0.400177	0.00306276	0.308668	0.0315956	NA	1	0.481518	0.0222525
ENSG00000157601	MX1	21:42178729:C:T	-0.505723	0.00317411	-0.405032	0.0183754	NA	1	-0.642835	0.0236966
ENSG00000185722	ANKFY1	17:4472541:T:C	0.109363	0.00319866	0.100357	0.00440705	NA	1	0.156242	0.0270533
ENSG00000185722	ANKFY1	17:4472793:G:C	0.109363	0.00319866	0.100357	0.00440705	NA	1	0.156242	0.0270533
ENSG00000185722	ANKFY1	17:4472868:G:A	0.109363	0.00319866	0.100357	0.00440705	NA	1	0.147136	0.0386391
ENSG00000185722	ANKFY1	17:4473334:G:A	0.109363	0.00319866	0.100357	0.00440705	NA	1	0.182499	0.00987711
ENSG00000185722	ANKFY1	17:4475570:A:G	0.109363	0.00319866	0.100357	0.00440705	NA	1	0.182499	0.00987711
ENSG00000185722	ANKFY1	17:4475584:G:A	0.109363	0.00319866	0.100357	0.00440705	NA	1	0.182499	0.00987711
ENSG00000175643	RMI2	16:10958446:T:G	-0.182872	0.00321163	-0.205729	0.000713514	NA	1	-0.258093	0.0142457
ENSG00000157601	MX1	21:42135891:C:T	-0.546099	0.00325416	-0.43348	0.0219906	NA	1	-0.7632	0.00962865
ENSG00000175643	RMI2	16:10955456:A:G	-0.181255	0.00345079	-0.205729	0.000713514	NA	1	-0.258093	0.0142457
ENSG00000175643	RMI2	16:10957179:A:G	-0.181255	0.00345079	-0.205729	0.000713514	NA	1	-0.258093	0.0142457
ENSG00000175643	RMI2	16:10957418:G:C	-0.181255	0.00345079	-0.205729	0.000713514	NA	1	-0.258093	0.0142457
ENSG00000175643	RMI2	16:10957535:A:G	-0.181255	0.00345079	-0.205729	0.000713514	NA	1	-0.258093	0.0142457
ENSG00000175643	RMI2	16:10957570:A:G	-0.181255	0.00345079	-0.205729	0.000713514	NA	1	-0.258093	0.0142457
ENSG00000175643	RMI2	16:10957677:A:G	-0.181255	0.00345079	-0.205729	0.000713514	NA	1	-0.258093	0.0142457
ENSG00000185722	ANKFY1	17:4474912:T:C	0.109238	0.00352165	0.0971398	0.00633453	NA	1	0.149125	0.0479519
ENSG00000185722	ANKFY1	17:4475244:C:T	0.109238	0.00352165	0.0971398	0.00633453	NA	1	0.149125	0.0479519
ENSG00000185722	ANKFY1	17:4475846:T:C	0.109238	0.00352165	0.0971398	0.00633453	NA	1	0.145838	0.0494297
ENSG00000185722	ANKFY1	17:4476892:C:G	0.109238	0.00352165	0.0971398	0.00633453	NA	1	0.145838	0.0494297
ENSG00000157601	MX1	21:42130162:G:A	-0.543052	0.0035431	-0.450056	0.0169468	NA	1	-0.690431	0.017184
ENSG00000198785	GRIN3A	9:104714391:C:G	0.217834	0.00358271	0.221993	0.00285801	NA	1	0.250897	0.011942
ENSG00000175643	RMI2	16:10954789:C:T	-0.180319	0.00362909	-0.205729	0.000713514	NA	1	-0.244869	0.0201258
ENSG00000106100	NOD1	7:29691213:C:T	0.106053	0.00369613	0.0977972	0.00168804	NA	1	0.175073	0.0408901
ENSG00000107201	DDX58	9:32401723:C:T	-0.258709	0.00375966	-0.172327	0.0488825	0.0986625	0.0165979	-0.286578	0.0395403
ENSG00000107201	DDX58	9:32403290:C:T	-0.258709	0.00375966	-0.172327	0.0488825	0.0986625	0.0165979	-0.286578	0.0395403
ENSG00000175643	RMI2	16:10955283:T:C	-0.180384	0.00376259	-0.205729	0.000713514	NA	1	-0.250985	0.0173946
ENSG00000204516	MICB	6:31275163:T:C	0.144976	0.0037712	0.102997	0.0169117	NA	1	0.225883	0.00688396
ENSG00000204516	MICB	6:31275174:T:C	0.144976	0.0037712	0.102997	0.0169117	NA	1	0.225883	0.00688396
ENSG00000247317	RP11-273G15.2	8:143192871:A:G	0.166851	0.00377207	0.128944	0.0148981	NA	1	0.148983	0.0469489
ENSG00000136689	IL1RN	2:113476642:G:A	-0.229273	0.00384527	-0.207939	0.006331	NA	1	-0.238938	0.0315788
ENSG00000247317	RP11-273G15.2	8:143193045:A:G	0.167666	0.00388305	0.128944	0.0148981	NA	1	0.161974	0.0339064
ENSG00000100596	SPTLC2	14:77987958:C:A	0.120813	0.00407773	0.116214	0.00548963	NA	1	0.164818	0.0473266
ENSG00000247317	RP11-273G15.2	8:143184790:T:C	0.173096	0.0041961	0.117247	0.0308153	NA	1	0.237232	0.00340212
ENSG00000204516	MICB	6:31243008:G:T	0.136129	0.00428444	0.0816192	0.038805	NA	1	0.198785	0.00184286
ENSG00000108691	CCL2	17:32052655:T:C	0.350724	0.00438213	0.307157	0.0158688	NA	1	0.367169	0.0252387
ENSG00000108691	CCL2	17:32052862:T:G	0.350724	0.00438213	0.307157	0.0158688	NA	1	0.367169	0.0252387
ENSG00000108691	CCL2	17:32052997:C:A	0.350724	0.00438213	0.307157	0.0158688	NA	1	0.367169	0.0252387
ENSG00000108691	CCL2	17:32055164:G:A	0.350724	0.00438213	0.307157	0.0158688	NA	1	0.367169	0.0252387
ENSG00000108691	CCL2	17:32055239:T:C	0.350724	0.00438213	0.307157	0.0158688	NA	1	0.367169	0.0252387
ENSG00000108691	CCL2	17:32055306:A:G	0.350724	0.00438213	0.307157	0.0158688	NA	1	0.367169	0.0252387
ENSG00000108691	CCL2	17:32056203:C:T	0.350724	0.00438213	0.307157	0.0158688	NA	1	0.367169	0.0252387
ENSG00000204516	MICB	6:31308630:G:A	0.130284	0.00440825	0.0853092	0.0256139	NA	1	0.195323	0.00212269
ENSG00000247317	RP11-273G15.2	8:143184571:A:G	0.171093	0.00450546	0.117325	0.0308191	NA	1	0.231942	0.0039891
ENSG00000108691	CCL2	17:32054930:C:T	0.356112	0.00463666	0.321176	0.0144986	NA	1	0.387957	0.0217765
ENSG00000108691	CCL2	17:32056226:A:G	0.356112	0.00463666	0.321176	0.0144986	NA	1	0.456182	0.00634098
ENSG00000187210	GCNT1	9:78562626:G:A	0.132448	0.00467154	0.0828215	0.0451707	NA	1	0.210014	0.00677266
ENSG00000204516	MICB	6:31314781:A:G	0.136966	0.0047852	0.0896166	0.0213759	NA	1	0.136593	0.0469583
