## Supplementary Table 17 for "An integrative multi-omics approach in Sjögren’s Syndrome identifies novel genetic drivers with regulatory function and disease-specificity"

### Sheet: Sheet1
Suppl. Table 17. Disease-interacting meQTLs
			Discovery cohort						Replication cohort
gene	cpg.gene	SNP	beta.int	p.value.int	beta.SS	p.value.SS	beta.ctrl	p.value.ctrl	beta.int	p.value.int
cg08818207	TAP1	6:32206619:G:T	0.0582863	1.49034e-05	0.0480885	0.000359548	NA	1	0.0590277	0.00912416
cg14392283	LY6E;LY6E	8:144084281:T:C	-0.017532	0.000158907	-0.0162003	0.00063211	NA	1	-0.0196564	0.0061392
cg14392283	LY6E;LY6E	8:144084458:T:C	-0.017532	0.000158907	-0.0162003	0.00063211	NA	1	-0.0196564	0.0061392
cg14392283	LY6E;LY6E	8:144084532:T:C	-0.0171866	0.000184705	-0.0147036	0.00177501	NA	1	-0.0172013	0.0173665
cg14392283	LY6E;LY6E	8:144089589:C:A	-0.0171866	0.000184705	-0.0147036	0.00177501	NA	1	-0.0176957	0.0138653
cg14392283	LY6E;LY6E	8:144089840:T:G	-0.0171866	0.000184705	-0.0147036	0.00177501	NA	1	-0.0172013	0.0173665
cg14392283	LY6E;LY6E	8:144087005:C:T	-0.0170272	0.000212477	-0.0147036	0.00177501	NA	1	-0.0172013	0.0173665
cg14392283	LY6E;LY6E	8:144101114:T:C	-0.015915	0.000221157	-0.0151693	0.000377876	NA	1	-0.0197009	0.00559561
cg14392283	LY6E;LY6E	8:144091446:G:A	-0.0169202	0.000240299	-0.0147036	0.00177501	NA	1	-0.0190118	0.00823264
cg14392283	LY6E;LY6E	8:144091526:C:T	-0.0169202	0.000240299	-0.0147036	0.00177501	NA	1	-0.0190118	0.00823264
cg14392283	LY6E;LY6E	8:144090958:A:G	-0.0167587	0.000276595	-0.0147036	0.00177501	NA	1	-0.0190118	0.00823264
cg14392283	LY6E;LY6E	8:144085739:T:C	-0.0167587	0.000276595	-0.0147036	0.00177501	NA	1	-0.0190118	0.00823264
cg14392283	LY6E;LY6E	8:144087461:G:C	-0.0167587	0.000276595	-0.0147036	0.00177501	NA	1	-0.0190118	0.00823264
cg14392283	LY6E;LY6E	8:144091361:G:C	-0.0167587	0.000276595	-0.0147036	0.00177501	NA	1	-0.0190118	0.00823264
cg14392283	LY6E;LY6E	8:144091403:A:G	-0.0167587	0.000276595	-0.0147036	0.00177501	NA	1	-0.0190118	0.00823264
cg14392283	LY6E;LY6E	8:144090688:C:T	-0.0165682	0.000305209	-0.0148537	0.00132975	NA	1	-0.0151635	0.033862
cg14392283	LY6E;LY6E	8:144090238:C:A	-0.0165682	0.000305209	-0.0148537	0.00132975	NA	1	-0.0151635	0.033862
cg01309328	PSMB8;PSMB8	6:32115185:G:A	-0.0401619	0.000396818	-0.0236294	0.012397	NA	1	-0.0396154	0.00225811
cg01309328	PSMB8;PSMB8	6:32117971:T:G	-0.0401619	0.000396818	-0.0236294	0.012397	NA	1	-0.0396154	0.00225811
cg01309328	PSMB8;PSMB8	6:32122472:C:A	-0.0401619	0.000396818	-0.0236294	0.012397	NA	1	-0.0396154	0.00225811
cg01309328	PSMB8;PSMB8	6:32123973:C:G	-0.0401619	0.000396818	-0.0236294	0.012397	NA	1	-0.0396154	0.00225811
cg01309328	PSMB8;PSMB8	6:32128290:T:C	-0.0401619	0.000396818	-0.0236294	0.012397	NA	1	-0.0396154	0.00225811
cg01309328	PSMB8;PSMB8	6:32132727:C:T	-0.0401619	0.000396818	-0.0236294	0.012397	NA	1	-0.0396154	0.00225811
cg01309328	PSMB8;PSMB8	6:32133098:A:G	-0.0401619	0.000396818	-0.0236294	0.012397	NA	1	-0.0396154	0.00225811
cg01309328	PSMB8;PSMB8	6:32134510:G:A	-0.0401619	0.000396818	-0.0236294	0.012397	NA	1	-0.0396154	0.00225811
cg01309328	PSMB8;PSMB8	6:32134656:T:C	-0.0401619	0.000396818	-0.0236294	0.012397	NA	1	-0.0396154	0.00225811
cg01309328	PSMB8;PSMB8	6:32140277:C:A	-0.0401619	0.000396818	-0.0236294	0.012397	NA	1	-0.0396154	0.00225811
cg01309328	PSMB8;PSMB8	6:32140487:T:C	-0.0401619	0.000396818	-0.0236294	0.012397	NA	1	-0.0396154	0.00225811
cg01309328	PSMB8;PSMB8	6:32141005:A:T	-0.0401619	0.000396818	-0.0236294	0.012397	NA	1	-0.0396154	0.00225811
cg01309328	PSMB8;PSMB8	6:32145205:C:T	-0.0401619	0.000396818	-0.0236294	0.012397	NA	1	-0.0396154	0.00225811
cg01309328	PSMB8;PSMB8	6:32145993:C:G	-0.0401619	0.000396818	-0.0236294	0.012397	NA	1	-0.0396154	0.00225811
cg01309328	PSMB8;PSMB8	6:32145999:C:G	-0.0401619	0.000396818	-0.0236294	0.012397	NA	1	-0.0396154	0.00225811
cg01309328	PSMB8;PSMB8	6:32146492:C:A	-0.0401619	0.000396818	-0.0236294	0.012397	NA	1	-0.0396154	0.00225811
cg01309328	PSMB8;PSMB8	6:32146644:C:T	-0.0401619	0.000396818	-0.0236294	0.012397	NA	1	-0.0396154	0.00225811
cg01309328	PSMB8;PSMB8	6:32146997:A:G	-0.0401619	0.000396818	-0.0236294	0.012397	NA	1	-0.0396154	0.00225811
cg01309328	PSMB8;PSMB8	6:32113571:A:T	-0.0402038	0.000453263	-0.0237312	0.012176	NA	1	-0.036934	0.00448729
cg14951497	STAT1;STAT1	2:192704044:A:T	-0.0286667	0.000547461	-0.0241787	0.00117804	NA	1	-0.0384379	0.0418334
cg01309328	PSMB8;PSMB8	6:32110583:G:C	-0.0393779	0.000612723	-0.0237312	0.012176	NA	1	-0.039034	0.00263236
cg14392283	LY6E;LY6E	8:144101037:C:T	-0.0156486	0.000679199	-0.0146625	0.00149223	NA	1	-0.0210701	0.00240794
cg14392283	LY6E;LY6E	8:144092216:G:A	-0.0156316	0.000739883	-0.0141054	0.00319777	NA	1	-0.0192497	0.00804504
cg01309328	PSMB8;PSMB8	6:32338695:A:G	-0.0338667	0.00074853	-0.032685	0.000212336	NA	1	-0.0302847	0.0116745
cg01309328	PSMB8;PSMB8	6:32147696:G:A	-0.0403195	0.00086031	-0.0198364	0.0498457	0.0144722	0.0471918	-0.0299532	0.0271481
cg01309328	PSMB8;PSMB8	6:32148031:A:G	-0.0403195	0.00086031	-0.0198364	0.0498457	0.0144722	0.0471918	-0.0299532	0.0271481
cg01309328	PSMB8;PSMB8	6:32148403:G:C	-0.0403195	0.00086031	-0.0198364	0.0498457	0.0144722	0.0471918	-0.0299532	0.0271481
cg01309328	PSMB8;PSMB8	6:32338283:G:T	-0.0334384	0.00107937	-0.0325328	0.000294687	NA	1	-0.0295764	0.0167613
cg01309328	PSMB8;PSMB8	6:32795032:G:A	0.0582073	0.00134007	0.0485088	0.00334742	NA	1	0.0418888	0.0469949
cg14392283	LY6E;LY6E	8:144093928:C:T	-0.0139096	0.00136052	-0.012551	0.0031277	NA	1	-0.0152763	0.0321703
cg01309328	PSMB8;PSMB8	6:32109979:A:G	-0.0311786	0.00144607	-0.01876	0.0308343	NA	1	-0.0303765	0.0113655
cg08818207	TAP1	6:32190620:T:C	0.0325502	0.00159416	0.0286243	0.00606232	NA	1	0.0393605	0.0303341
cg01309328	PSMB8;PSMB8	6:32212241:T:C	0.0305826	0.00163036	0.0172654	0.0385567	-0.0125693	0.0240808	0.0346383	0.00602203
cg01309328	PSMB8;PSMB8	6:32212233:G:A	0.0305826	0.00163036	0.0172654	0.0385567	-0.0125693	0.0240808	0.0346383	0.00602203
cg01309328	PSMB8;PSMB8	6:32212237:T:G	0.0305826	0.00163036	0.0172654	0.0385567	-0.0125693	0.0240808	0.0346383	0.00602203
cg14392283	LY6E;LY6E	8:144095249:G:A	-0.0134134	0.00169792	-0.0131862	0.0017914	NA	1	-0.015222	0.0304392
cg12906975		8:144115083:G:C	-0.0128368	0.001779	-0.0111788	0.00870399	NA	1	-0.0168062	0.0410095
cg14392283	LY6E;LY6E	8:144094016:A:G	-0.013308	0.00211532	-0.0122811	0.00366509	NA	1	-0.0158489	0.0253208
cg14392283	LY6E;LY6E	8:144094150:C:T	-0.013308	0.00211532	-0.0122811	0.00366509	NA	1	-0.0158489	0.0253208
cg12906975		8:143910499:A:G	0.0118588	0.00214425	0.0111176	0.00454559	NA	1	0.0181044	0.0181899
cg12906975		8:144097453:A:G	-0.0125203	0.00214529	-0.0118338	0.00522382	NA	1	-0.019772	0.0235399
cg12906975		8:143906072:G:T	0.0117844	0.00220004	0.0110793	0.00454867	NA	1	0.0178541	0.018103
cg12906975		8:143906098:G:T	0.0117844	0.00220004	0.0110793	0.00454867	NA	1	0.0178541	0.018103
cg14392283	LY6E;LY6E	8:144115083:G:C	-0.0142736	0.00221783	-0.0121175	0.0108329	NA	1	-0.0142045	0.0359807
cg23387863	SGK269	15:78430162:C:T	-0.0236387	0.00223063	-0.0166858	0.0119421	NA	1	-0.0275238	0.0141161
cg12906975		8:143905742:A:G	0.0117985	0.00227329	0.0111176	0.00454559	NA	1	0.0178541	0.018103
cg12906975		8:143909021:G:A	0.0117985	0.00227329	0.0111176	0.00454559	NA	1	0.0178541	0.018103
cg12906975		8:143909268:C:T	0.0117985	0.00227329	0.0111176	0.00454559	NA	1	0.0178541	0.018103
cg12906975		8:144112369:T:C	-0.0121738	0.00240103	-0.012117	0.00307791	NA	1	-0.0189165	0.0374408
cg12906975		8:144103942:G:A	-0.012286	0.00241006	-0.012332	0.00327808	NA	1	-0.0187232	0.0371254
cg12906975		8:144089589:C:A	-0.0123059	0.0025384	-0.0110586	0.00902559	NA	1	-0.0222777	0.0112827
cg12906975		8:144089840:T:G	-0.0123059	0.0025384	-0.0110586	0.00902559	NA	1	-0.0221298	0.01234
cg12906975		8:144084532:T:C	-0.0123059	0.0025384	-0.0110586	0.00902559	NA	1	-0.0221298	0.01234
cg14951497	STAT1;STAT1	2:192702846:A:C	-0.019946	0.00260675	-0.016974	0.00292155	NA	1	-0.0353498	0.0143261
cg12906975		8:143969411:A:C	0.011377	0.00263692	0.0100466	0.0104442	NA	1	0.0151352	0.0441537
cg14951497	STAT1;STAT1	2:192704219:G:T	-0.0198449	0.00267337	-0.0175013	0.00218857	NA	1	-0.0352596	0.0144956
cg12906975		8:144091446:G:A	-0.0122044	0.00282616	-0.0110586	0.00902559	NA	1	-0.0244041	0.00552114
cg12906975		8:144091526:C:T	-0.0122044	0.00282616	-0.0110586	0.00902559	NA	1	-0.0244041	0.00552114
cg14951497	STAT1;STAT1	2:192713519:A:G	-0.022106	0.00293225	-0.0207585	0.00130159	NA	1	-0.0339468	0.0336146
cg14392283	LY6E;LY6E	8:144081185:C:T	-0.0132091	0.00300723	-0.0121126	0.0113499	NA	1	-0.0157714	0.0248459
cg12906975		8:144087005:C:T	-0.0120692	0.00307277	-0.0110586	0.00902559	NA	1	-0.0221298	0.01234
cg10734665	ATP10A	15:25957370:A:G	0.0217146	0.00314126	0.0183918	0.00468551	NA	1	0.0297905	0.013822
cg12906975		8:143964865:A:G	0.0113258	0.00318743	0.00950662	0.0162647	NA	1	0.0176094	0.0192536
cg12906975		8:144101114:T:C	-0.0111985	0.00324307	-0.0120419	0.00171625	NA	1	-0.0319555	0.000181368
cg12906975		8:143974787:A:G	0.0112984	0.00324456	0.00950662	0.0162647	NA	1	0.017166	0.0216951
cg12906975		8:143975125:C:T	0.0112984	0.00324456	0.00950662	0.0162647	NA	1	0.017166	0.0216951
cg12906975		8:143975633:T:C	0.0112984	0.00324456	0.00950662	0.0162647	NA	1	0.017166	0.0216951
cg12906975		8:143960597:G:A	0.0112764	0.00336776	0.00950662	0.0162647	NA	1	0.017435	0.0190418
cg12906975		8:143965700:C:T	0.0112764	0.00336776	0.00950662	0.0162647	NA	1	0.017166	0.0216951
cg12906975		8:143969531:C:T	0.0112764	0.00336776	0.00950662	0.0162647	NA	1	0.017166	0.0216951
cg12906975		8:143971760:A:G	0.0112764	0.00336776	0.00950662	0.0162647	NA	1	0.017166	0.0216951
cg12906975		8:144090238:C:A	-0.0119485	0.00337628	-0.010769	0.00981922	NA	1	-0.0198159	0.0234843
cg12906975		8:144090688:C:T	-0.0119485	0.00337628	-0.010769	0.00981922	NA	1	-0.0198159	0.0234843
cg12906975		8:144085739:T:C	-0.0119645	0.00342506	-0.0110586	0.00902559	NA	1	-0.0244041	0.00552114
cg12906975		8:144090958:A:G	-0.0119645	0.00342506	-0.0110586	0.00902559	NA	1	-0.0244041	0.00552114
cg12906975		8:144091361:G:C	-0.0119645	0.00342506	-0.0110586	0.00902559	NA	1	-0.0244041	0.00552114
cg12906975		8:144087461:G:C	-0.0119645	0.00342506	-0.0110586	0.00902559	NA	1	-0.0244041	0.00552114
cg12906975		8:144091403:A:G	-0.0119645	0.00342506	-0.0110586	0.00902559	NA	1	-0.0244041	0.00552114
cg12906975		8:143966602:T:C	0.0110589	0.0034323	0.00963205	0.0128371	NA	1	0.0166771	0.0266914
cg12906975		8:143967432:C:T	0.0110589	0.0034323	0.00963205	0.0128371	NA	1	0.0166771	0.0266914
cg12906975		8:144084281:T:C	-0.0120473	0.00350742	-0.0116657	0.00636234	NA	1	-0.0250784	0.00423326
cg12906975		8:144084458:T:C	-0.0120473	0.00350742	-0.0116657	0.00636234	NA	1	-0.0250784	0.00423326
cg12906975		8:144092216:G:A	-0.0119099	0.00376172	-0.0108427	0.0117585	NA	1	-0.0255849	0.00391783
cg08818207	TAP1	6:32678199:G:A	0.0275769	0.0038424	0.0280037	0.00251069	NA	1	0.0436564	0.013791
cg08099136	PSMB8;PSMB8	6:32338695:A:G	-0.0304535	0.00384895	-0.0266993	0.00499227	NA	1	-0.0352636	0.010849
cg12906975		8:143938116:T:C	0.011112	0.0039205	0.00897404	0.0237843	NA	1	0.017166	0.0216951
cg12906975		8:143923891:A:G	0.0113367	0.00398848	0.00965135	0.0174092	NA	1	0.0160559	0.0309816
cg12906975		8:143926968:T:C	0.0111473	0.0041236	0.0093676	0.0193005	NA	1	0.0182513	0.0149495
cg12906975		8:143916215:A:C	0.0108346	0.00424881	0.0102251	0.00747128	NA	1	0.0155766	0.0390771
cg12906975		8:143937054:G:A	0.0109541	0.00451685	0.00897404	0.0237843	NA	1	0.017166	0.0216951
cg12906975		8:143941258:G:A	0.0109541	0.00451685	0.00897404	0.0237843	NA	1	0.017166	0.0216951
cg12906975		8:143943262:T:G	0.0109541	0.00451685	0.00897404	0.0237843	NA	1	0.017166	0.0216951
cg12906975		8:143915226:C:T	0.0108776	0.00462125	0.0100228	0.00953619	NA	1	0.0178541	0.018103
cg12906975		8:144107501:G:A	-0.0115298	0.00469891	-0.0115451	0.00594073	NA	1	-0.0192628	0.0343809
