## Supplementary Table 16 for "An integrative multi-omics approach in Sjögren’s Syndrome identifies novel genetic drivers with regulatory function and disease-specificity"

### Sheet: Sheet1
Supplementary Table 16. Public database search for the functional role of SNPs involved in meQTL and eQTL
QTL	SNP	rsID	CpG/Transcrip	gene	GTEx eQTLs (gene)	GWAS catalog	Open Target Genetics
A. meQTL	6:32678136:C:T	rs9275569	cg08099136	PSMB8
	8:66948506:T:C	rs16932436	cg06033320	PDE7A			Disorders of plasma protein metabolism (0.0097
	8:66948506:T:C	rs16932436	cg14864167	PDE7A			Disorders of plasma protein metabolism (0.0097)
	1:79129694:A:G	rs1051047	cg14880222		YES (IFI44)
	20:62319284:G:A	rs76364377	cg23352030	PRIC285	YES (LIME1, STMN3, PTK6)		Impedance of whole body (2.7e-10), Eosinophill count (1.8e-5)
	10:91927196:A:C	rs6583692	cg06188083	IFIT3			Cholelithiasis (1e-4), Leukaemia (3.2e-4)
	3:46137189:T:C	rs9838739	cg03879629		YES (CCR5, FYCO1, PRSS45)		Systemic sclerosis (0.013)
	7:139671117:T:A	rs6962291	cg12013713	PARP12	YES (SLC37A3)	Diabetic kidney disease (5e-6)
	2:57925889:G:T	rs11125727	cg09858955	VRK2
	13:43559199:A:C	rs4245318	cg12439472	EPSTI1
	13:43559199:A:C	rs4245318	cg03763873	EPSTI1
B. eQTL	6:32776921:T:C	rs1054684	ENSG00000166278	C2		Appendicular lean mass (1e-8)	Malabsorption/coeliac disease (2.2e-308), Hyperthyroidism (1.9e-92), SLE (6.8e-72), Sjs (2.1e-9)
	6:32747502:A:G	rs4947258	ENSG00000204267	TAP2			Hypoglycemia (7e-10), Diabetes (7.3e-10), Other disorders of pancreatic internal secretion (9.3e-10), SjS (3.9e-9)
	6:32343369:T:C	rs3117106	ENSG00000240065	PSMB9	YES (C4A, C4B)		SLE (4e-62), Malabsorption/coeliac disease (2.2e-308), Sjs (1e-7)
	6:29494241:C:T	rs2523425	ENSG00000204713	TRIM27	YES (HLA-G, HLA-H, HLA-J, TRIM27)		Malabsorption/coeliac disease (2.5e-35), Hypothyroidism (4.1e-13), SLE (5.1e-7), Breast cancer (4.5e-5)
	7:128562647:G:A	rs4731531	ENSG00000128604	IRF5	YES (IRF5)		SLE (3.4e-22), Primary biliary cirrhosis (2.6e-22), Rheumatoid arthritis (8.3e-6), Inflammatory bowel disease (1.4e-4), Sjs (0.0012)
	15:66120830:A:G	rs4482223	ENSG00000174444	RPL4	YES (DENND4A, IGDCC4,DPP8)		Mean corpuscular haemogoblin (9.5e-35), Thyroid cancer (7.3e-5)
	6:26404374:A:G	rs3799378	ENSG00000124508	BTN2A2	YES (BTN3A1, BTN3A2)	General cognitive ability (2e-11), Intelligence (4e-10)	Malabsorption/coeliac disease (1.3e-59), Mean corpuscular haemoglobin (1.6e-49), SLE (1.7e-12)
	6:30116985:G:A	rs9261518	ENSG00000234127	TRIM26	YES (TRIM40, TRIM31, HLA)		Rheumatoid arthritis (2.4e-27), Malabsorption/coeliac disease (2.3e-22), MS (1.9e-7)
	17:38255594:G:A	rs12941497	ENSG00000126351	THRA	YES (MSL1)		Neutrophill count (4.1e-64), Asthma (3.9e-5)
	11:5641710:A:C	rs11038373	ENSG00000224295	AC087380.14	YES (UBQLNL)		Platelet count (4e-5)
	11:5641710:A:C	rs11038373	ENSG00000175518	UBQLNL	YES (UBQLNL)		Platelet count (4e-5)
	12:121377494:G:C	rs10849822	ENSG00000175970	UNC119B	YES (COQ5, ACADS)		Mean corpuscular volume (1.3e-34), LDL cholesterol (8.5e-5)
	1:89704842:T:C	rs599599	ENSG00000117226	GBP3	YES (GBP7)
	10:27594414:T:G	rs2780683	ENSG00000120539	MASTL	YES (LINC00202-1, MASTL, ACBD5)		Whole body water mass (6.1e-7), BMI (9e-4),
	1:79393388:G:A	rs6660288	ENSG00000162614	NEXN
	7:24431105:T:C	rs2722394	ENSG00000136231	IGF2BP3			Whole body fat-free mass (1.6e-4), Hematuria (6.7e-4),
	4:17707361:G:A	rs57570581	ENSG00000002549	LAP3			Orthostatic hypotension (6.1e-4)
	6:32358549:T:A	rs9348883	ENSG00000204516	MICB		nephrotic syndrome (9e-7)	Psoriasis (3.2e-221), Malabsorption/coeliac disease (6e-21), Multiple sclerosis (1.3e-4), SLE (1.3e-4)
	2:152195436:G:A	rs6725961	ENSG00000123610	TNFAIP6	YES (NMI, TNFAIP6)		Cholesterol lowering medication (9.2e-4), Rheumatoid arthritis (0.0032),
	1:89798804:A:G	rs76397273	ENSG00000154451	GBP5	YES (GBP7)		Gall bladder disease (0.0027), Disorders of iron metabolism (0.0029), Other disorders of intestine (0.0076),
	22:37444960:C:A	rs5756497	ENSG00000128335	APOL2	YES (TEX33, TMPRSS6, MPST, TST)		Mean corpuscular haemoglobin (2.2e-169), Anemias (5.8e-4), Disorders of lipoid metabolism (0.0012)
	2:151999999:T:C	rs289953	ENSG00000184898	RBM43	YES (TNFAIP6, RF1, RBM43, NMI)
	7:134815625:T:C	rs17231451	ENSG00000146859	TMEM140	YES (C7orf49, WDR91, TMEM140, AGBL3)
	17:33571546:G:A	rs11080327	ENSG00000166750	SLFN5	YES (SLFN5)		Nervous breakdown (5.2e-4), Psoriasis (0.0061), Asthma (0.0066)
	1:247528731:T:C	rs56277829	ENSG00000162714	ZNF496	YES (ZNF496, RP11)		Diseases of pancreas (1.5e-4), Acute appendicitis (3.1e-4), Asthma (0.0017)
