## Supplementary Table 13 for "An integrative multi-omics approach in Sjögren’s Syndrome identifies novel genetic drivers with regulatory function and disease-specificity"

### Sheet: Sheet1
Suppl. Table 13. SNP-meQTL with differences in the allelic frequencies between SS patients and healthy subjects
SNP	cpg	pos.cpg	cpg.gene	pos.snp	A1.A2	β.meqtl	P.meqtl	β.ewas	P.ewas	OR	L95	U95	P
6:32414287:T:C	cg08099136	6:32811251	PSMB8	6:32414287	T/C	-0.0188166	0.000113255	-0.0616037	2.42611e-09	2.301	1.872	2.829	2.552e-15
6:32415522:C:T	cg08099136	6:32811251	PSMB8	6:32415522	C/T	-0.0188166	0.000113255	-0.0616037	2.42611e-09	2.301	1.872	2.829	2.552e-15
6:32418579:A:C	cg08099136	6:32811251	PSMB8	6:32418579	A/C	-0.0188166	0.000113255	-0.0616037	2.42611e-09	2.301	1.872	2.829	2.552e-15
6:32420179:C:T	cg08099136	6:32811251	PSMB8	6:32420179	C/T	-0.0188166	0.000113255	-0.0616037	2.42611e-09	2.301	1.872	2.829	2.552e-15
6:32420238:T:C	cg08099136	6:32811251	PSMB8	6:32420238	T/C	-0.0188166	0.000113255	-0.0616037	2.42611e-09	2.301	1.872	2.829	2.552e-15
6:32411646:T:G	cg08099136	6:32811251	PSMB8	6:32411646	T/G	-0.0197816	4.94637e-05	-0.0616037	2.42611e-09	2.236	1.819	2.749	2.113e-14
6:32412398:C:T	cg08099136	6:32811251	PSMB8	6:32412398	C/T	-0.0197816	4.94637e-05	-0.0616037	2.42611e-09	2.236	1.819	2.749	2.113e-14
6:32412480:G:A	cg08099136	6:32811251	PSMB8	6:32412480	G/A	-0.0197816	4.94637e-05	-0.0616037	2.42611e-09	2.236	1.819	2.749	2.113e-14
6:32412539:A:G	cg08099136	6:32811251	PSMB8	6:32412539	A/G	-0.0197816	4.94637e-05	-0.0616037	2.42611e-09	2.236	1.819	2.749	2.113e-14
6:32413094:A:G	cg08099136	6:32811251	PSMB8	6:32413094	A/G	-0.0197816	4.94637e-05	-0.0616037	2.42611e-09	2.236	1.819	2.749	2.113e-14
6:32413150:G:A	cg08099136	6:32811251	PSMB8	6:32413150	G/A	-0.0197816	4.94637e-05	-0.0616037	2.42611e-09	2.236	1.819	2.749	2.113e-14
6:32413259:A:G	cg08099136	6:32811251	PSMB8	6:32413259	A/G	-0.0197816	4.94637e-05	-0.0616037	2.42611e-09	2.236	1.819	2.749	2.113e-14
6:32413459:G:A	cg08099136	6:32811251	PSMB8	6:32413459	G/A	-0.0197816	4.94637e-05	-0.0616037	2.42611e-09	2.236	1.819	2.749	2.113e-14
6:32413830:G:C	cg08099136	6:32811251	PSMB8	6:32413830	G/C	-0.0197816	4.94637e-05	-0.0616037	2.42611e-09	2.236	1.819	2.749	2.113e-14
6:32413889:C:A	cg08099136	6:32811251	PSMB8	6:32413889	C/A	-0.0206058	2.82913e-05	-0.0616037	2.42611e-09	2.247	1.825	2.767	2.378e-14
6:32414273:T:C	cg01309328	6:32811253	PSMB8	6:32414273	C/T	-0.0183505	0.00032444	-0.0536918	2.32454e-08	2.292	1.848	2.843	4.182e-14
6:32410941:T:C	cg08099136	6:32811251	PSMB8	6:32410941	T/C	-0.0174889	0.000367487	-0.0616037	2.42611e-09	2.086	1.699	2.561	2.116e-12
6:32411035:A:C	cg08099136	6:32811251	PSMB8	6:32411035	A/C	-0.0174889	0.000367487	-0.0616037	2.42611e-09	2.086	1.699	2.561	2.116e-12
6:32674700:G:A	cg08099136	6:32811251	PSMB8	6:32674700	G/A	-0.0174868	0.000260742	-0.0616037	2.42611e-09	1.963	1.612	2.392	2.156e-11
6:32678136:C:T	cg08099136	6:32811251	PSMB8	6:32678136	C/T	-0.0179152	0.000191812	-0.0616037	2.42611e-09	1.967	1.613	2.398	2.224e-11
6:32678199:G:A	cg08099136	6:32811251	PSMB8	6:32678199	A/G	0.01747	0.000160653	-0.0616037	2.42611e-09	0.5165	0.4255	0.627	2.402e-11
6:32674573:T:C	cg08099136	6:32811251	PSMB8	6:32674573	T/C	-0.0180633	0.000165806	-0.0616037	2.42611e-09	1.958	1.607	2.386	2.649e-11
6:32675109:T:C	cg08099136	6:32811251	PSMB8	6:32675109	T/C	-0.0180633	0.000165806	-0.0616037	2.42611e-09	1.958	1.607	2.386	2.649e-11
6:32677190:C:T	cg08099136	6:32811251	PSMB8	6:32677190	C/T	-0.0180633	0.000165806	-0.0616037	2.42611e-09	1.958	1.607	2.386	2.649e-11
6:32678477:C:A	cg08099136	6:32811251	PSMB8	6:32678477	C/A	-0.0180633	0.000165806	-0.0616037	2.42611e-09	1.958	1.607	2.386	2.649e-11
6:32678867:G:A	cg08099136	6:32811251	PSMB8	6:32678867	G/A	-0.0180633	0.000165806	-0.0616037	2.42611e-09	1.958	1.607	2.386	2.649e-11
6:32674643:A:G	cg08099136	6:32811251	PSMB8	6:32674643	A/G	-0.0177782	0.000202289	-0.0616037	2.42611e-09	1.947	1.598	2.371	3.572e-11
6:32674649:A:G	cg08099136	6:32811251	PSMB8	6:32674649	A/G	-0.0177782	0.000202289	-0.0616037	2.42611e-09	1.947	1.598	2.371	3.572e-11
6:32678999:A:G	cg08099136	6:32811251	PSMB8	6:32678999	A/G	-0.0180918	0.000152436	-0.0616037	2.42611e-09	1.931	1.586	2.352	5.853e-11
6:32681161:G:T	cg01309328	6:32811253	PSMB8	6:32681161	T/G	0.0170378	0.000338163	-0.0536918	2.32454e-08	0.5441	0.4452	0.6651	2.805e-09
6:32681161:G:T	cg08099136	6:32811251	PSMB8	6:32681161	T/G	0.0185865	0.000167976	-0.0616037	2.42611e-09	0.5441	0.4452	0.6651	2.805e-09
6:32680423:G:A	cg01309328	6:32811253	PSMB8	6:32680423	A/G	0.0170378	0.000338163	-0.0536918	2.32454e-08	0.5474	0.4476	0.6694	4.409e-09
6:32680441:T:G	cg01309328	6:32811253	PSMB8	6:32680441	G/T	0.0170378	0.000338163	-0.0536918	2.32454e-08	0.5474	0.4476	0.6694	4.409e-09
6:32680423:G:A	cg08099136	6:32811251	PSMB8	6:32680423	A/G	0.0185865	0.000167976	-0.0616037	2.42611e-09	0.5474	0.4476	0.6694	4.409e-09
6:32680441:T:G	cg08099136	6:32811251	PSMB8	6:32680441	G/T	0.0185865	0.000167976	-0.0616037	2.42611e-09	0.5474	0.4476	0.6694	4.409e-09
8:66910511:G:A	cg06033320	8:66750110	PDE7A	8:66910511	A/G	-0.0421838	9.24376e-06	-0.0914876	3.1717e-09	1.425	1.086	1.87	0.01058
8:66910511:G:A	cg14864167	8:66751182	PDE7A	8:66910511	A/G	-0.062845	1.01975e-07	-0.126158	2.54993e-10	1.425	1.086	1.87	0.01058
3:46137189:T:C	cg03879629	3:46152446	intergenic	3:46137189	C/T	-0.0456516	5.20977e-05	-0.0713336	7.81299e-09	1.649	1.11	2.449	0.01323
3:46140002:A:G	cg03879629	3:46152446	intergenic	3:46140002	G/A	-0.0456516	5.20977e-05	-0.0713336	7.81299e-09	1.649	1.11	2.449	0.01323
3:46141488:C:A	cg03879629	3:46152446	intergenic	3:46141488	A/C	-0.0456516	5.20977e-05	-0.0713336	7.81299e-09	1.649	1.11	2.449	0.01323
6:32648490:G:A	cg01309328	6:32811253	PSMB8	6:32648490	A/G	0.0165027	0.000322513	-0.0536918	2.32454e-08	0.7861	0.6448	0.9584	0.01731
6:32648490:G:A	cg08099136	6:32811251	PSMB8	6:32648490	A/G	0.0169654	0.000378502	-0.0616037	2.42611e-09	0.7861	0.6448	0.9584	0.01731
3:46137117:C:T	cg03879629	3:46152446	intergenic	3:46137117	T/C	-0.0456516	5.20977e-05	-0.0713336	7.81299e-09	1.614	1.086	2.401	0.01802
3:46312539:A:G	cg03879629	3:46152446	intergenic	3:46312539	A/G	-0.0200923	0.000277427	-0.0713336	7.81299e-09	1.246	1.035	1.5	0.02039
3:46316615:A:C	cg03879629	3:46152446	intergenic	3:46316615	C/A	-0.0202647	0.000236319	-0.0713336	7.81299e-09	1.238	1.029	1.491	0.02378
3:46318051:G:A	cg03879629	3:46152446	intergenic	3:46318051	A/G	-0.0202647	0.000236319	-0.0713336	7.81299e-09	1.238	1.029	1.491	0.02378
3:46311066:T:C	cg03879629	3:46152446	intergenic	3:46311066	T/C	-0.0210057	0.000136973	-0.0713336	7.81299e-09	1.231	1.022	1.482	0.02823
2:58019228:T:A	cg09858955	2:58135951	VRK2	2:58019228	A/T	-0.0403119	0.000368874	-0.107019	2.14177e-14	1.48	1.034	2.118	0.03234
3:46171500:A:T	cg03879629	3:46152446	intergenic	3:46171500	T/A	-0.0377897	0.000314263	-0.0713336	7.81299e-09	1.521	1.034	2.238	0.03318
3:46327588:C:T	cg03879629	3:46152446	intergenic	3:46327588	T/C	-0.020938	0.000141657	-0.0713336	7.81299e-09	1.223	1.016	1.471	0.03336
3:46330422:C:T	cg03879629	3:46152446	intergenic	3:46330422	T/C	-0.020938	0.000141657	-0.0713336	7.81299e-09	1.223	1.016	1.471	0.03336
3:46330442:C:T	cg03879629	3:46152446	intergenic	3:46330442	T/C	-0.020938	0.000141657	-0.0713336	7.81299e-09	1.223	1.016	1.471	0.03336
3:46330872:C:T	cg03879629	3:46152446	intergenic	3:46330872	T/C	-0.020938	0.000141657	-0.0713336	7.81299e-09	1.223	1.016	1.471	0.03336
3:46332840:T:C	cg03879629	3:46152446	intergenic	3:46332840	C/T	-0.020938	0.000141657	-0.0713336	7.81299e-09	1.223	1.016	1.471	0.03336
3:46333406:C:T	cg03879629	3:46152446	intergenic	3:46333406	T/C	-0.020938	0.000141657	-0.0713336	7.81299e-09	1.223	1.016	1.471	0.03336
3:46335669:G:A	cg03879629	3:46152446	intergenic	3:46335669	A/G	-0.020938	0.000141657	-0.0713336	7.81299e-09	1.223	1.016	1.471	0.03336
3:46335887:C:T	cg03879629	3:46152446	intergenic	3:46335887	T/C	-0.020938	0.000141657	-0.0713336	7.81299e-09	1.223	1.016	1.471	0.03336
3:46338475:A:G	cg03879629	3:46152446	intergenic	3:46338475	G/A	-0.020938	0.000141657	-0.0713336	7.81299e-09	1.223	1.016	1.471	0.03336
3:46304606:C:T	cg03879629	3:46152446	intergenic	3:46304606	C/T	-0.0210101	0.00012515	-0.0713336	7.81299e-09	1.218	1.012	1.465	0.03735
3:46550462:T:C	cg03879629	3:46152446	intergenic	3:46550462	C/T	0.0361294	0.000255573	-0.0713336	7.81299e-09	0.6791	0.4708	0.9797	0.03848
13:43559214:G:A	cg03763873	13:43565901	EPSTI1	13:43559214	A/G	0.0263497	4.93406e-17	-0.0507812	6.43315e-11	0.8157	0.672	0.9901	0.03938
13:43559214:G:A	cg12439472	13:43565399	EPSTI1	13:43559214	A/G	0.0737017	1.04738e-10	-0.236627	2.32312e-17	0.8157	0.672	0.9901	0.03938
3:46518016:T:A	cg03879629	3:46152446	intergenic	3:46518016	A/T	0.0355021	0.000307588	-0.0713336	7.81299e-09	0.6865	0.4772	0.9877	0.04272
3:46550843:C:T	cg03879629	3:46152446	intergenic	3:46550843	T/C	0.0361294	0.000255573	-0.0713336	7.81299e-09	0.6873	0.4762	0.9919	0.04513
3:46514918:A:T	cg03879629	3:46152446	intergenic	3:46514918	T/A	0.0361294	0.000255573	-0.0713336	7.81299e-09	0.6874	0.4763	0.992	0.04522
