## Supplementary Table 10 for "An integrative multi-omics approach in Sjögren’s Syndrome identifies novel genetic drivers with regulatory function and disease-specificity"

### Sheet: Sheet1
Suppl. Table 10. Funtional enrichment analyses of the correlated genes
Term	Term_name	p-value	q-value	Genes
GO
GO:0006955	immune response	4.60226e-12	2.71533e-10	DTX3L; MX1; QPCT; NLRC4; RSAD2; SERPINA1; ADAR; FGR; IFI44L; PILRA; S100A9; IRAK3; IFITM3; CD28; PARP9; HLA-DRB5; DDX60; PLSCR1; LCK; CD3D; PAK1; CD3G
GO:0009615	response to virus	1.5457e-11	1.83938e-09	IFITM3; DTX3L; PARP9; PLSCR1; ADAR; FGR; MX1; IFI44L; DDX60; IRAK3; RSAD2
GO:0006952	defense response	3.3467e-11	1.99129e-09	IFITM3; SERPINA1; NLRC4; CD28; PARP9; PLSCR1; RSAD2; ADAR; FGR; MX1; LGALS3BP; IFI44L; S100A9; DDX60; PLA2G4C; IRAK3; HLA-DRB5; PAK1; DTX3L
GO:0002252	immune effector process	4.06606e-11	1.19949e-09	IFITM3; SERPINA1; RSAD2; CD28; PARP9; PLSCR1; ADAR; FGR; MX1; IFI44L; S100A9; QPCT; DDX60; IRAK3; PAK1; DTX3L; CD3G
GO:0051707	response to other organism	1.88135e-10	2.79774e-09	IFITM3; DTX3L; PARP9; PLSCR1; ADAR; DDX60; FGR; MX1; IFI44L; S100A9; CMPK2; NLRC4; IRAK3; FGFR2; RSAD2
GO:0002253	activation of immune response	1.89677e-10	2.79774e-09	RSAD2; CD28; PAK1; PLSCR1; FGR; HLA-DRB5; S100A9; DDX60; NLRC4; IRAK3; CD3D; LCK; CD3G
GO:0043207	response to external biotic stimulus	1.93384e-10	7.67089e-09	IFITM3; DTX3L; PARP9; PLSCR1; ADAR; DDX60; FGR; MX1; IFI44L; S100A9; CMPK2; NLRC4; IRAK3; FGFR2; RSAD2
GO:0050778	positive regulation of immune response	2.52762e-10	3.6145e-08	RSAD2; CD28; PAK1; PARP9; PLSCR1; FGR; HLA-DRB5; S100A9; DDX60; NLRC4; IRAK3; CD3D; LCK; CD3G
GO:0009607	response to biotic stimulus	2.94061e-10	3.46992e-09	IFITM3; DTX3L; PARP9; PLSCR1; ADAR; DDX60; FGR; MX1; IFI44L; S100A9; CMPK2; NLRC4; IRAK3; FGFR2; RSAD2
GO:0050776	regulation of immune response	3.77661e-10	4.81298e-08	RSAD2; CD28; PAK1; PARP9; PLSCR1; FGR; HLA-DRB5; PILRA; S100A9; DDX60; NLRC4; IRAK3; CD3D; LCK; CD3G
GO:0098542	defense response to other organism	5.01353e-10	4.81298e-08	IFITM3; DTX3L; PARP9; PLSCR1; ADAR; FGR; MX1; IFI44L; S100A9; DDX60; NLRC4; RSAD2
GO:0051607	defense response to virus	5.73296e-10	1.53322e-08	IFITM3; DTX3L; PARP9; PLSCR1; ADAR; MX1; IFI44L; DDX60; RSAD2
GO:0002757	immune response-activating signal transduction	6.44209e-10	1.53322e-08	RSAD2; CD28; PAK1; PLSCR1; FGR; HLA-DRB5; S100A9; DDX60; IRAK3; CD3D; LCK; CD3G
GO:0045087	innate immune response	1.01059e-09	2.00433e-08	IFITM3; DTX3L; RSAD2; PARP9; PLSCR1; ADAR; FGR; MX1; S100A9; DDX60; NLRC4; IRAK3; HLA-DRB5; PAK1
GO:0002764	immune response-regulating signaling pathway	1.20822e-09	2.05398e-08	RSAD2; CD28; PAK1; PLSCR1; FGR; HLA-DRB5; S100A9; DDX60; IRAK3; CD3D; LCK; CD3G
GO:0002684	positive regulation of immune system process	9.37194e-09	5.99804e-07	RSAD2; CD28; PAK1; PARP9; PLSCR1; FGR; HLA-DRB5; S100A9; DDX60; NLRC4; IRAK3; CD3D; LCK; CD3G
GO:0002682	regulation of immune system process	1.04664e-08	1.55688e-07	DTX3L; RSAD2; CD28; PAK1; PARP9; PLSCR1; FGR; HLA-DRB5; PILRA; S100A9; DDX60; NLRC4; IRAK3; CD3D; LCK; CD3G
GO:0043900	regulation of multi-organism process	3.01194e-08	3.98245e-07	IFITM3; DTX3L; CD28; PARP9; PLSCR1; ADAR; MX1; DDX60; RSAD2
GO:0045088	regulation of innate immune response	3.22364e-08	2.3049e-06	PARP9; PLSCR1; FGR; RSAD2; S100A9; DDX60; NLRC4; IRAK3; PAK1
GO:0019079	viral genome replication	9.75033e-08	3.94394e-06	IFITM3; CD28; PLSCR1; ADAR; MX1; RSAD2
GO:0031349	positive regulation of defense response	1.1032e-07	3.94394e-06	CD28; PARP9; PLSCR1; RSAD2; S100A9; DDX60; NLRC4; IRAK3; PAK1
GO:0031347	regulation of defense response	1.59946e-07	4.57445e-06	DTX3L; CD28; PARP9; PLSCR1; FGR; RSAD2; S100A9; DDX60; NLRC4; IRAK3; PAK1
GO:0050792	regulation of viral process	1.08547e-06	2.58703e-05	IFITM3; CD28; PLSCR1; ADAR; MX1; RSAD2
GO:0006950	response to stress	1.4388e-06	1.41482e-05	IFITM3; SERPINA1; NLRC4; CD28; PARP9; PLSCR1; RSAD2; ADAR; FGR; HLA-DRB5; LGALS3BP; IFI44L; S100A9; DDX60; PLA2G4C; IRAK3; MX1; FGFR2; LCK; DTX3L; PAK1
GO:0002429	immune response-activating cell surface receptor signaling pathway	1.45423e-06	6.98032e-05	CD28; PAK1; PLSCR1; FGR; HLA-DRB5; CD3D; LCK; CD3G
GO:0043903	regulation of symbiosis, encompassing mutualism through parasitism	2.45653e-06	7.09548e-05	IFITM3; CD28; PLSCR1; ADAR; MX1; RSAD2
GO:0002768	immune response-regulating cell surface receptor signaling pathway	2.49758e-06	7.09548e-05	CD28; PAK1; PLSCR1; FGR; HLA-DRB5; CD3D; LCK; CD3G
GO:0048584	positive regulation of response to stimulus	2.58689e-06	7.09548e-05	DTX3L; RSAD2; CD28; PAK1; PARP9; PLSCR1; CD3D; FGR; HLA-DRB5; S100A9; DDX60; NLRC4; IRAK3; FGFR2; LCK; CD3G
GO:0009605	response to external stimulus	4.60226e-06	3.87904e-05	IFITM3; DTX3L; CD28; PARP9; PLSCR1; ADAR; DDX60; FGR; MX1; IFI44L; S100A9; CMPK2; NLRC4; IRAK3; FGFR2; RSAD2
GO:0045061	thymic T cell selection	8.47949e-06	0.000100906	CD28; CD3D; CD3G
GO:0002218	activation of innate immune response	9.98863e-06	0.000108059	RSAD2; S100A9; DDX60; NLRC4; IRAK3; PAK1
GO:0007166	cell surface receptor signaling pathway	1.22017e-05	0.000121	IFITM3; DTX3L; LY6E; CD28; PAK1; PARP9; PLSCR1; RSAD2; CD3D; ADAR; FGR; HLA-DRB5; IRAK3; MX1; FGFR2; LCK; CD3G
GO:0050851	antigen receptor-mediated signaling pathway	1.36887e-05	0.00027964	CD28; HLA-DRB5; LCK; CD3D; PAK1; CD3G
GO:0019058	viral life cycle	1.8428e-05	0.0003294	IFITM3; CD28; PLSCR1; ADAR; MX1; RSAD2
GO:0045321	leukocyte activation	1.84704e-05	0.000136219	RSAD2; SERPINA1; CD28; PLSCR1; FGR; LCK; S100A9; QPCT; CD3D; PAK1; CD3G
GO:0044419	interspecies interaction between organisms	2.11855e-05	0.000138883	IFITM3; RSAD2; CD28; PLSCR1; ADAR; MX1; PILRA; S100A9; LCK
GO:0000166	nucleotide binding	2.221e-05	0.000204018	ABCG2; PARP9; PFKFB3; DDX60; FGR; LCK; IFI44L; LDHD; CMPK2; NLRC4; IRAK3; MX1; FGFR2; PAK1
GO:1901265	nucleoside phosphate binding	2.23283e-05	0.000204018	ABCG2; PARP9; PFKFB3; DDX60; FGR; LCK; IFI44L; LDHD; CMPK2; NLRC4; IRAK3; MX1; FGFR2; PAK1
GO:0002697	regulation of immune effector process	2.3144e-05	0.000555456	DTX3L; CD28; PARP9; FGR; DDX60; IRAK3; RSAD2
GO:0043168	anion binding	2.35405e-05	0.000204018	ABCG2; PARP9; PFKFB3; DDX60; FGR; LCK; IFI44L; NLRC4; LDHD; S100A9; CMPK2; PLA2G4C; IRAK3; MX1; FGFR2; PAK1
GO:0060337	type I interferon signaling pathway	2.73505e-05	0.000434569	IFITM3; ADAR; RSAD2; MX1
GO:0034340	response to type I interferon	3.24004e-05	0.000438916	IFITM3; ADAR; RSAD2; MX1
GO:0036094	small molecule binding	3.30604e-05	0.000562027	ABCG2; PARP9; PFKFB3; DDX60; FGR; LCK; IFI44L; LDHD; S100A9; CMPK2; NLRC4; IRAK3; MX1; FGFR2; PAK1
GO:0048525	negative regulation of viral process	3.37628e-05	0.000438916	IFITM3; PLSCR1; RSAD2; MX1
GO:0042105	alpha-beta T cell receptor complex	3.57907e-05	0.000393697	CD3D; CD3G
GO:0019637	organophosphate metabolic process	5.00435e-05	0.000458091	CD28; PARP9; PLSCR1; PPT1; PFKFB3; FGR; CMPK2; PLA2G4C; FGFR2; LCK
GO:0001775	cell activation	5.1904e-05	0.000306234	RSAD2; SERPINA1; CD28; PLSCR1; FGR; LCK; S100A9; QPCT; CD3D; PAK1; CD3G
GO:0016032	viral process	5.46901e-05	0.00116672	IFITM3; RSAD2; CD28; PLSCR1; ADAR; MX1; PILRA; LCK
GO:0080134	regulation of response to stress	6.08071e-05	0.0011675	DTX3L; CD28; PARP9; PLSCR1; FGR; RSAD2; S100A9; DDX60; NLRC4; IRAK3; PAK1
GO:0097677	STAT family protein binding	7.49784e-05	0.00048736	DTX3L; PARP9
GO:0042608	T cell receptor binding	7.49784e-05	0.000758497	LCK; CD3G
GO:0002758	innate immune response-activating signal transduction	9.07798e-05	0.00158452	IRAK3; DDX60; S100A9; PAK1; RSAD2
GO:0044403	symbiont process	9.83738e-05	0.000836177	IFITM3; RSAD2; CD28; PLSCR1; ADAR; MX1; PILRA; LCK
GO:0042609	CD4 receptor binding	9.98502e-05	0.000758497	LCK; PLSCR1
BioCarta
ctla4pathway	the co-stimulatory signal during t-cell activation	1.42789e-07	4.67634e-06	CD28; CD3D; LCK; CD3G
tcrapathway	lck and fyn tyrosine kinases in initiation of tcr activation	3.81676e-06	4.54541e-05	CD3D; LCK; CD3G
mef2dpathway	role of mef2d in t-cell apoptosis	5.26616e-05	0.000313576	CD3D; LCK; CD3G
INOH
None	CD4 T cell receptor signaling-JNK cascade	9.4623e-06	8.85401e-05	CD28; CD3D; LCK; CD3G
None	CD4 T cell receptor signaling-NFkB cascade	8.94115e-05	0.000418318	CD28; CD3D; LCK; CD3G
KEGG
path:hsa04660	T cell receptor signaling pathway - Homo sapiens (human)	4.37932e-06	4.78076e-05	PAK1; CD28; CD3D; LCK; CD3G
path:hsa05162	Measles - Homo sapiens (human)	1.56186e-05	0.000125604	ADAR; CD28; CD3D; MX1; CD3G
path:hsa04658	Th1 and Th2 cell differentiation - Homo sapiens (human)	7.27286e-05	0.000352868	CD3G; CD3D; LCK; HLA-DRB5
PID
cxcr4_pathway	CXCR4-mediated signaling events	2.09316e-06	3.04671e-05	CD3D; PAK1; LCK; FGR; CD3G
cd8tcrpathway	TCR signaling in na&#xef;ve CD8+ T cells	1.01726e-05	8.88407e-05	CD28; CD3D; LCK; CD3G
tcr_pathway	TCR signaling in na&#xef;ve CD4+ T cells	2.20934e-05	0.000152328	CD28; CD3D; LCK; CD3G
p38alphabetapathway	Regulation of p38-alpha and p38-beta	5.82064e-05	0.000331523	LCK; FGR; PAK1
il12_stat4pathway	IL12 signaling mediated by STAT4	6.41204e-05	0.00034999	CD28; CD3D; CD3G
Reactome
R-HSA-168256	Immune System	2.80233e-08	1.86613e-06	RSAD2; SERPINA1; CD28; ADAR; IFITM3; QPCT; HLA-DRB5; PILRA; LCK; S100A9; FGR; NLRC4; IRAK3; MX1; CD3D; PAK1; DTX3L; CD3G
R-HSA-388841	Costimulation by the CD28 family	2.84906e-08	1.86613e-06	CD28; HLA-DRB5; LCK; CD3D; PAK1; CD3G
R-HSA-202433	Generation of second messenger molecules	4.59804e-08	2.00781e-06	PAK1; HLA-DRB5; CD3D; LCK; CD3G
R-HSA-202430	Translocation of ZAP-70 to Immunological synapse	5.11013e-07	1.33885e-05	HLA-DRB5; CD3D; LCK; CD3G
R-HSA-202427	Phosphorylation of CD3 and TCR zeta chains	7.93845e-07	1.48993e-05	HLA-DRB5; CD3D; LCK; CD3G
R-HSA-202403	TCR signaling	8.13511e-07	1.48993e-05	PAK1; HLA-DRB5; CD3D; LCK; CD3G
R-HSA-389948	PD-1 signaling	9.0988e-07	1.48993e-05	HLA-DRB5; CD3D; LCK; CD3G
R-HSA-389359	CD28 dependent Vav1 pathway	2.94089e-06	3.85257e-05	CD28; LCK; PAK1
R-HSA-202424	Downstream TCR signaling	6.98129e-06	7.03499e-05	HLA-DRB5; CD3D; LCK; CD3G
R-HSA-909733	Interferon alpha/beta signaling	2.47887e-05	0.000162366	IFITM3; ADAR; RSAD2; MX1
R-HSA-913531	Interferon Signaling	3.85466e-05	0.000240457	IFITM3; ADAR; HLA-DRB5; RSAD2; MX1
R-HSA-389356	CD28 co-stimulation	7.04145e-05	0.000352868	CD28; LCK; PAK1
Wikipathways
WP3863	T-Cell antigen Receptor (TCR) pathway during Staphylococcus aureus infection	1.62997e-05	0.000125604	CD28; CD3D; PAK1; LCK
WP1835	Interferon alpha-beta signaling	1.75131e-05	0.000127456	IFITM3; ADAR; RSAD2
WP69	T-Cell antigen Receptor (TCR) Signaling Pathway	7.27286e-05	0.000352868	CD28; CD3D; PAK1; CD3G
