## Supplementary Table 9 for "An integrative multi-omics approach in Sjögren’s Syndrome identifies novel genetic drivers with regulatory function and disease-specificity"

### Sheet: Sheet1
Suppl. Table 9. Correlation between differentially methylated regions (DMR) associated with SS and the gene expression
					Discovery cohort			Replication cohort
Gene/Region.Methy	Features CGI	regionType.Meth	Ensablm.Gene Expr	Gene.Expr	Correlation	PValue	adjPValue	Correlation	PValue	adjPValue
IFI44L		promoters	ENSG00000137959	IFI44L	-0.890122	1.02819e-116	8.12267e-115	-0.826218	1.09714e-30	8.77712e-30
MDGA1		genes	ENSG00000112139	MDGA1	0.832274	4.29374e-88	1.7175e-87
MX1	chr21:42798146-42798884	promoter	ENSG00000157601	MX1	-0.828685	1.08766e-86	6.85228e-85	-0.802025	1.00025e-27	3.00074e-27
MDGA1	chr6:37617863-37618147	body	ENSG00000112139	MDGA1	0.827069	4.54582e-86	1.43193e-84
MX1		promoters	ENSG00000157601	MX1	-0.825937	1.2281e-85	4.08616e-84
LOC654433		promoters	ENSG00000125618	LOC654433	-0.825669	1.5517e-85	4.08616e-84
HLA-DRB5	chr6:32551851-32552331	body	ENSG00000198502	HLA-DRB5	-0.825109	2.52781e-85	5.30839e-84
LOC654433	chr2:113993204-113994075	promoter	ENSG00000125618	LOC654433	-0.822224	3.03821e-84	4.78518e-83
PM20D1		promoters	ENSG00000162877	PM20D1	-0.807359	5.65057e-79	1.11599e-77
EPSTI1	chr13:43566074-43566508	promoter	ENSG00000133106	EPSTI1	-0.804441	5.39999e-78	6.80399e-77
LGALS3BP		promoters	ENSG00000108679	LGALS3BP	-0.765527	2.53618e-66	4.00716e-65
DTX3L		promoters	ENSG00000138496	DTX3L	-0.759333	1.13119e-64	1.37261e-63	-0.701029	9.70621e-19	1.94124e-18
PARP9		promoters	ENSG00000138496	PARP9	-0.759213	1.21623e-64	1.37261e-63	-0.701029	9.70621e-19	1.94124e-18
PARP9|DTX3L	chr3:122283002-122283594	promoter	ENSG00000138496	PARP9|DTX3L	-0.759213	1.21623e-64	1.27705e-63	-0.663068	2.83693e-16	4.2554e-16
EPSTI1		promoters	ENSG00000133106	EPSTI1	-0.729572	2.15105e-57	2.12417e-56
CD3D		promoters	ENSG00000160654	CD3D	-0.711743	1.76049e-53	1.54532e-52
RSAD2		promoters	ENSG00000134321	RSAD2	-0.709636	4.87997e-53	3.85518e-52	-0.678277	3.23023e-17	5.16836e-17
PLSCR1	chr3:146262126-146262505	promoter	ENSG00000188313	PLSCR1	-0.707783	1.18711e-52	1.0684e-51
PLSCR1		promoters	ENSG00000188313	PLSCR1	-0.707783	1.18711e-52	8.52562e-52
CD3G		promoters	ENSG00000160654	CD3G	-0.704811	4.86905e-52	3.20546e-51
SIRPB2		promoters	ENSG00000196209	SIRPB2	-0.700993	2.90997e-51	1.76837e-50
PILRA		promoters	ENSG00000085514	PILRA	-0.691396	2.3019e-49	1.29893e-48
MX1	chr21:42792293-42792704	promoter	ENSG00000157601	MX1	-0.688936	6.86512e-49	5.40628e-48	-0.761898	1.26883e-23	5.07534e-23
FGR		promoters	ENSG00000000938	FGR	-0.686998	1.61133e-48	8.48636e-48
CMPK2	chr2:7005163-7006340	promoter	ENSG00000134326	CMPK2	-0.680129	3.14581e-47	2.20206e-46
FGR	chr1:27961559-27961810	promoter	ENSG00000000938	FGR	-0.676045	1.77186e-46	1.11627e-45
LY6E	chr8:144105675-144105879	intergenic	ENSG00000160932	LY6E	-0.668557	3.92425e-45	2.24753e-44
HAL		promoters	ENSG00000084110	HAL	-0.664681	1.88245e-44	8.74784e-44
GPR97		promoters	ENSG00000182885	GPR97	-0.659583	1.42987e-43	6.27554e-43
QPCT	chr2:37571676-37572397	promoter	ENSG00000115828	QPCT	-0.658309	2.35787e-43	1.23788e-42
PARP12	chr7:139762255-139763245	promoter	ENSG00000059378	PARP12	-0.652983	1.86133e-42	9.02027e-42
LCK		promoters	ENSG00000182866	LCK	-0.650231	5.3266e-42	2.21474e-41
DDX60	chr4:169239549-169239824	promoter	ENSG00000137628	DDX60	-0.643179	7.50097e-41	3.37544e-40
DDX60		promoters	ENSG00000137628	DDX60	-0.643179	7.50097e-41	2.96288e-40
SERPINA1		promoters	ENSG00000197249	SERPINA1	-0.640802	1.80065e-40	6.77386e-40
ADAR	chr1:154580380-154580797	promoter	ENSG00000160710	ADAR	-0.639539	2.85932e-40	1.20091e-39
LY6E	chr8:144099928-144100593	promoter	ENSG00000160932	LY6E	-0.638887	3.62675e-40	1.42803e-39
PPT1	chr1:40562666-40563128	promoter	ENSG00000131238	PPT1	-0.637171	6.76113e-40	2.5056e-39
NLRC4		promoters	ENSG00000091106	NLRC4	-0.634968	1.49597e-39	5.37188e-39
ADAR		promoters	ENSG00000160710	ADAR	-0.632267	3.9262e-39	1.34857e-38
IFITM3	chr11:318361-319052	promoter	ENSG00000142089	IFITM3	-0.626916	2.58316e-38	9.04107e-38
LDHD		promoters	ENSG00000166816	LDHD	-0.622997	1.00278e-37	3.30083e-37
PFKFB3	chr10:6242975-6246457	promoter	ENSG00000170525	PFKFB3	-0.617804	5.87663e-37	1.85114e-36
FGFR2	chr10:123356616-123358285	promoter	ENSG00000066468	FGFR2	0.61722	7.15449e-37	2.14635e-36
LDHD	chr16:75148398-75148864	body	ENSG00000166816	LDHD	-0.614989	1.51189e-36	4.32951e-36
C8orf31		promoters	ENSG00000177335	C8orf31	-0.608293	1.37738e-35	4.18513e-35
PAK1	chr11:77122736-77123088	promoter	ENSG00000149269	PAK1	-0.60826	1.39232e-35	3.81375e-35
IRAK3	chr12:66582695-66583345	promoter	ENSG00000090376	IRAK3	-0.607233	1.94491e-35	5.10539e-35
S100A9		promoters	ENSG00000163220	S100A9	-0.606442	2.51387e-35	7.35538e-35
CD28		promoters	ENSG00000178562	CD28	-0.606112	2.7973e-35	7.8924e-35
IRAK3		promoters	ENSG00000090376	IRAK3	-0.604133	5.29366e-35	1.44207e-34
FNDC3B		promoters	ENSG00000075420	FNDC3B	-0.602405	9.20889e-35	2.42501e-34
PLA2G4C		genes	ENSG00000105499	PLA2G4C	0.602369	9.31467e-35	1.86293e-34
ABCG2		promoters	ENSG00000118777	ABCG2	-0.60074	1.56467e-34	3.98738e-34
