## Supplementary Table 7 for "An integrative multi-omics approach in Sjögren’s Syndrome identifies novel genetic drivers with regulatory function and disease-specificity"

### Sheet: Sheet1
Suppl. Table 7. Differential methylated positions (DEG) associated with SS in the preset study
			Discovery cohort			Replication cohort
Ensambl_id	gene	INF-related genes	log2FC	p-value	fdr	log2FC	p-value	fdr
ENSG00000137959	IFI44L	y	3.12333	7.64521e-55	3.27804e-50	2.89204	1.60038e-19	1.51796e-15
ENSG00000134321	RSAD2	y	3.11898	3.91039e-50	8.38328e-46	2.98335	4.71358e-18	2.23542e-14
ENSG00000184979	USP18	y	2.36191	3.82653e-48	4.80569e-44	2.30325	5.91355e-20	7.47867e-16
ENSG00000137965	IFI44	y	2.24948	4.48323e-48	4.80569e-44	2.1325	8.44724e-17	2.46529e-13
ENSG00000111331	OAS3	y	2.12248	1.99571e-46	1.7114e-42	2.13339	4.57742e-18	2.23542e-14
ENSG00000088827	SIGLEC1		2.61253	5.5526e-45	3.93767e-41	2.71484	2.04051e-21	7.7417e-17
ENSG00000115155	OTOF		3.54846	6.42855e-45	3.93767e-41	3.45574	7.80473e-21	1.48056e-16
ENSG00000134326	CMPK2	y	2.29686	8.43108e-45	4.51874e-41	2.16386	1.79533e-16	4.54099e-13
ENSG00000089127	OAS1	y	1.7126	9.14841e-43	4.35841e-39	1.62963	5.34064e-19	3.37706e-15
ENSG00000133106	EPSTI1	y	1.85865	3.23638e-42	1.38766e-38	1.86862	1.12199e-16	3.04059e-13
ENSG00000111335	OAS2	y	1.44143	9.90438e-41	3.86064e-37	1.4289	6.51636e-17	2.06026e-13
ENSG00000187608	ISG15	y	2.24326	1.38508e-40	4.94899e-37	2.4264	8.1657e-18	3.44229e-14
ENSG00000185745	IFIT1	y	2.3828	2.66902e-39	8.80304e-36	2.32196	9.2815e-16	2.07141e-12
ENSG00000157601	MX1	y	1.89803	4.76129e-39	1.45821e-35	1.94135	4.25161e-16	1.00816e-12
ENSG00000137628	DDX60	y	1.31221	6.32428e-39	1.80777e-35	1.26795	4.56778e-14	6.66544e-11
ENSG00000160932	LY6E	y	1.79747	1.11844e-38	2.99721e-35	1.90313	1.54127e-17	5.37484e-14
ENSG00000132530	XAF1	y	1.53868	1.71435e-38	4.32389e-35	1.49033	1.23295e-14	1.94908e-11
ENSG00000078081	LAMP3		1.78905	2.42817e-38	5.78403e-35	1.68956	1.67753e-13	1.92865e-10
ENSG00000126709	IFI6	y	1.93483	5.98385e-38	1.35037e-34	2.00362	2.59652e-19	1.97024e-15
ENSG00000138646	HERC5	y	1.88531	8.31644e-38	1.78292e-34	1.85681	4.10415e-15	7.0778e-12
ENSG00000119917	IFIT3	y	1.89639	1.81022e-37	3.69604e-34	1.90928	1.39921e-15	2.68467e-12
ENSG00000135114	OASL	y	1.64876	4.12713e-37	8.0436e-34	1.7777	1.55834e-17	5.37484e-14
ENSG00000196141	SPATS2L		1.59894	4.52489e-36	8.43537e-33	1.5646	5.4866e-15	9.0505e-12
ENSG00000055332	EIF2AK2	y	1.12918	2.15595e-35	3.85169e-32	1.10404	1.51712e-13	1.79873e-10
ENSG00000141664	ZCCHC2		1.03799	7.16591e-35	1.22901e-31	0.970067	7.42764e-12	7.22576e-09
ENSG00000138642	HERC6	y	1.1491	8.15609e-34	1.34503e-30	1.15428	2.53692e-15	4.58337e-12
ENSG00000119922	IFIT2	y	1.36685	1.59289e-31	2.52956e-28	1.38823	1.30972e-13	1.63522e-10
ENSG00000059378	PARP12	y	0.879963	2.30824e-31	3.53466e-28	0.835671	5.55123e-11	4.6803e-08
ENSG00000132274	TRIM22	y	0.864406	4.47804e-31	6.62085e-28	0.825364	5.99596e-11	4.94536e-08
ENSG00000152778	IFIT5	y	1.02758	6.85605e-31	9.79889e-28	1.01389	1.97635e-12	2.02262e-09
ENSG00000124256	ZBP1		0.934272	3.21926e-30	4.45265e-27	0.983035	3.73341e-13	4.16604e-10
ENSG00000115267	IFIH1	y	0.908333	1.57402e-29	2.10903e-26	0.898713	2.02582e-12	2.02262e-09
ENSG00000177409	SAMD9L		0.985881	4.08006e-29	5.30124e-26	0.936715	4.86076e-11	4.28878e-08
ENSG00000196116	TDRD7		0.568296	6.11153e-29	7.70717e-26	0.495662	2.22561e-08	9.7057e-06
ENSG00000136514	RTP4		1.14274	1.23931e-28	1.51823e-25	1.23679	1.35528e-14	2.05678e-11
ENSG00000188313	PLSCR1	y	0.935272	2.17088e-28	2.58558e-25	1.09599	1.41522e-15	2.68467e-12
ENSG00000173821	RNF213		0.60985	2.52327e-28	2.92407e-25	0.607635	3.43434e-10	2.36907e-07
ENSG00000173193	PARP14	y	0.86284	2.59653e-28	2.92978e-25	0.867939	7.28969e-11	5.88449e-08
ENSG00000149131	SERPING1		1.66801	3.58908e-28	3.94588e-25	1.98771	1.00336e-15	2.11486e-12
ENSG00000137200	CMTR1		0.497497	4.05787e-28	4.34973e-25	0.463799	8.81303e-10	5.06616e-07
ENSG00000107201	DDX58	y	0.893907	4.82054e-28	5.04123e-25	0.859755	1.38943e-10	1.01375e-07
ENSG00000130589	HELZ2		0.845624	5.81004e-28	5.93136e-25	1.0077	1.18922e-11	1.10046e-08
ENSG00000205413	SAMD9		0.706317	2.46082e-27	2.39984e-24	0.609843	7.84636e-09	3.81655e-06
ENSG00000163565	IFI16	y	0.565147	2.4627e-27	2.39984e-24	0.612364	6.92709e-13	7.30039e-10
ENSG00000138496	PARP9	y	0.81016	2.76339e-27	2.63302e-24	0.86119	1.34824e-10	1.00299e-07
ENSG00000163840	DTX3L	y	0.591266	3.19736e-27	2.98029e-24	0.583092	1.31312e-10	9.96398e-08
ENSG00000225964	AC017076.5		2.02977	2.10741e-26	1.92254e-23	1.77594	1.86557e-08	8.32703e-06
ENSG00000108771	DHX58		0.902683	2.26845e-26	2.02634e-23	0.922177	5.14081e-11	4.43278e-08
ENSG00000132256	TRIM5	y	0.577712	3.57623e-26	3.12935e-23	0.56847	5.56041e-10	3.45839e-07
ENSG00000188157	AGRN		1.37255	4.05613e-26	3.4783e-23	1.60469	4.11029e-13	4.45556e-10
ENSG00000067066	SP100	y	0.436875	7.44844e-26	6.26209e-23	0.429673	5.18573e-10	3.29403e-07
ENSG00000138035	PNPT1		0.626723	3.77275e-25	3.11085e-22	0.563705	1.81691e-08	8.20639e-06
ENSG00000165185	KIAA1958		0.725306	4.99059e-25	4.03739e-22	0.624774	1.9855e-07	7.10659e-05
ENSG00000068079	IFI35	y	0.842	7.64642e-25	6.0714e-22	0.960764	7.44466e-14	1.04611e-10
ENSG00000140464	PML	y	0.642128	1.07296e-24	8.36461e-22	0.748634	7.61596e-11	6.01978e-08
ENSG00000168062	BATF2		1.42651	3.38337e-24	2.59051e-21	1.64503	9.68711e-12	9.18822e-09
ENSG00000170581	STAT2	y	0.675317	4.00969e-24	3.0162e-21	0.702979	7.01044e-10	4.28994e-07
ENSG00000183486	MX2	y	0.663054	5.59889e-24	4.13903e-21	0.735115	1.22557e-11	1.10709e-08
ENSG00000108679	LGALS3BP		1.05902	7.92087e-24	5.75632e-21	1.1744	8.4792e-14	1.14893e-10
ENSG00000160710	ADAR	y	0.410689	1.40749e-23	1.00581e-20	0.395529	3.06248e-08	1.29101e-05
ENSG00000155363	MOV10		0.6022	1.6056e-23	1.12858e-20	0.564111	1.60363e-07	5.85018e-05
ENSG00000117228	GBP1	y	0.9433	1.14656e-22	7.92922e-20	0.955374	2.9739e-08	1.26775e-05
ENSG00000135899	SP110		0.438861	1.29738e-22	8.82977e-20	0.430974	6.29338e-09	3.10092e-06
ENSG00000115415	STAT1	y	0.683012	2.09349e-22	1.40254e-19	0.683224	2.78177e-09	1.52957e-06
ENSG00000002549	LAP3		0.86682	2.6113e-22	1.72254e-19	0.847967	7.17606e-10	4.32158e-07
ENSG00000185722	ANKFY1		0.266884	2.90157e-22	1.88501e-19	0.257349	1.52352e-07	5.61187e-05
ENSG00000106785	TRIM14	y	0.393174	3.73625e-22	2.39103e-19	0.374253	3.2333e-10	2.27169e-07
ENSG00000269640	CTD-2521M24.9		0.62814	4.05253e-22	2.5553e-19	0.59887	6.09567e-09	3.04302e-06
ENSG00000185507	IRF7	y	0.922185	4.25862e-22	2.64633e-19	1.1373	4.94021e-10	3.28827e-07
ENSG00000136816	TOR1B		0.566559	6.53535e-22	4.00309e-19	0.574738	1.48073e-10	1.05998e-07
ENSG00000152558	TMEM123		0.511767	9.01378e-22	5.44344e-19	0.417801	1.30093e-05	0.00274207
ENSG00000086065	CHMP5		0.514461	8.18733e-21	4.87567e-18	0.492109	2.83008e-07	9.7612e-05
ENSG00000130487	KLHDC7B		0.934165	1.26906e-20	7.45389e-18	1.00184	8.12412e-11	6.29039e-08
ENSG00000125148	MT2A	y	0.925494	2.29906e-20	1.33212e-17	1.14199	3.81787e-09	2.01181e-06
ENSG00000136147	PHF11		0.453404	2.43323e-20	1.39106e-17	0.468125	4.55213e-09	2.33389e-06
ENSG00000121858	TNFSF10		0.559017	2.65545e-20	1.49813e-17	0.644632	1.35456e-09	7.55766e-07
ENSG00000112343	TRIM38	y	0.318404	3.12609e-20	1.74074e-17	0.3306	3.53129e-08	1.47228e-05
ENSG00000156587	UBE2L6	y	0.620114	4.30493e-20	2.36644e-17	0.699331	8.30418e-10	4.84709e-07
ENSG00000181381	DDX60L	y	0.702905	5.61418e-20	3.04708e-17	0.759226	9.75224e-09	4.625e-06
ENSG00000221963	APOL6		0.581719	9.55663e-20	5.12199e-17	0.562811	1.73636e-07	6.27404e-05
ENSG00000205837	LINC00487		2.42897	1.33042e-19	7.04252e-17	1.54902	0.0328634	0.620009
ENSG00000116663	FBXO6		0.644629	1.54299e-19	8.06816e-17	0.752619	5.69693e-09	2.88189e-06
ENSG00000272666	CTA-384D8.35		1.47581	3.17124e-19	1.63823e-16	1.32002	6.03791e-07	0.000194134
ENSG00000169245	CXCL10		1.27265	5.56785e-19	2.84205e-16	1.38171	3.08955e-09	1.67454e-06
ENSG00000013374	NUB1		0.337284	7.48248e-19	3.77442e-16	0.308817	6.64208e-07	0.00021
ENSG00000164054	SHISA5		0.487699	3.90532e-18	1.94708e-15	0.584222	1.19108e-09	6.7447e-07
ENSG00000185880	TRIM69		0.398046	5.82448e-18	2.87053e-15	0.440793	3.52417e-10	2.38763e-07
ENSG00000133216	EPHB2		0.937992	5.96592e-18	2.90683e-15	1.03148	3.45728e-09	1.84745e-06
ENSG00000130813	C19orf66		0.412658	6.8544e-18	3.3022e-15	0.383111	1.28242e-06	0.000383111
ENSG00000163486	SRGAP2		0.350963	7.79314e-18	3.71274e-15	0.23956	4.08594e-06	0.00101321
ENSG00000166889	PATL1		0.23442	9.21442e-18	4.34161e-15	0.200262	9.3186e-05	0.0132913
ENSG00000197536	C5orf56		0.480955	9.3851e-18	4.37397e-15	0.458146	3.27771e-05	0.00597867
ENSG00000124201	ZNFX1		0.316026	1.09415e-17	5.04449e-15	0.287098	3.60127e-06	0.000916995
ENSG00000173198	CYSLTR1		0.45191	1.68816e-17	7.70034e-15	0.443027	3.61549e-08	1.491e-05
ENSG00000213928	IRF9	y	0.422644	1.90123e-17	8.58094e-15	0.465878	1.26019e-07	4.87875e-05
ENSG00000162772	ATF3		0.945575	2.06644e-17	9.22946e-15	0.942559	5.52059e-07	0.000179018
ENSG00000204267	TAP2		0.478308	2.30864e-17	1.02049e-14	0.47804	6.57022e-06	0.001475
ENSG00000168394	TAP1		0.422542	3.02263e-17	1.32246e-14	0.500997	7.84723e-08	3.13394e-05
ENSG00000121236	TRIM6	y	1.34915	3.30878e-17	1.43304e-14	1.16685	1.20616e-06	0.000366093
ENSG00000135148	TRAFD1		0.355056	4.29452e-17	1.84136e-14	0.345342	7.83316e-06	0.00170799
ENSG00000185885	IFITM1	y	0.599565	5.33687e-17	2.26563e-14	0.708868	5.20933e-10	3.29403e-07
ENSG00000130303	BST2	y	0.494941	7.37454e-17	3.08028e-14	0.592522	7.4248e-10	4.40151e-07
ENSG00000112773	FAM46A		0.361312	7.39951e-17	3.08028e-14	0.355897	1.19278e-06	0.000364954
ENSG00000102524	TNFSF13B	y	0.539999	9.16486e-17	3.77848e-14	0.541985	1.83909e-06	0.000501979
ENSG00000122643	NT5C3A		0.555118	9.4168e-17	3.84537e-14	0.493803	1.60449e-05	0.00327281
ENSG00000179044	EXOC3L1		1.30976	1.31396e-16	5.31499e-14	1.72955	1.24095e-07	4.85377e-05
ENSG00000079385	CEACAM1		0.64596	1.68658e-16	6.75847e-14	0.713776	1.70037e-06	0.000470892
ENSG00000188290	HES4		1.61452	1.85251e-16	7.35463e-14	1.13877	0.00128686	0.0910886
ENSG00000172432	GTPBP2		0.317419	3.36247e-16	1.32268e-13	0.285543	4.40327e-05	0.00739204
ENSG00000010030	ETV7		1.33874	4.44246e-16	1.73163e-13	1.39242	5.72495e-08	2.31069e-05
ENSG00000105402	NAPA		0.382839	4.80783e-16	1.85717e-13	0.497762	1.18726e-08	5.54961e-06
ENSG00000225492	GBP1P1		1.55625	7.49245e-16	2.86834e-13	1.70783	1.44664e-07	5.38094e-05
ENSG00000111224	PARP11		0.306681	9.87896e-16	3.74826e-13	0.23458	0.00162496	0.106619
ENSG00000079263	SP140		0.394392	1.00041e-15	3.74826e-13	0.350724	1.1943e-05	0.00253138
ENSG00000020577	SAMD4A		0.670384	1.00532e-15	3.74826e-13	0.851504	1.19944e-08	5.54961e-06
ENSG00000108691	CCL2		1.68893	1.48844e-15	5.50171e-13	1.90908	4.47223e-09	2.32433e-06
ENSG00000100129	EIF3L		-0.250904	2.37443e-15	8.70157e-13	-0.231456	0.000157285	0.0194377
ENSG00000100918	REC8		0.543596	4.85501e-15	1.76414e-12	0.555891	2.34589e-05	0.00447251
ENSG00000168026	TTC21A		0.596498	8.58393e-15	3.09288e-12	0.421092	0.000421161	0.041396
ENSG00000162714	ZNF496		0.435381	1.49803e-14	5.3526e-12	0.34805	9.97537e-05	0.0138126
ENSG00000162654	GBP4	y	0.582496	1.57407e-14	5.57778e-12	0.540504	1.44247e-05	0.003007
ENSG00000168016	TRANK1		0.324448	1.67511e-14	5.88719e-12	0.334742	5.29752e-05	0.00866327
ENSG00000173786	CNP		0.324817	2.36754e-14	8.24034e-12	0.387105	4.24527e-07	0.000140765
ENSG00000123610	TNFAIP6		0.823791	2.3831e-14	8.24034e-12	0.746501	0.000158597	0.0195362
ENSG00000123130	ACOT9		0.300534	2.58904e-14	8.88081e-12	0.3213	3.24436e-07	0.000109903
ENSG00000177294	FBXO39		1.61849	3.01592e-14	1.01894e-11	1.22827	0.00114073	0.0848612
ENSG00000162614	NEXN		0.684872	3.01807e-14	1.01894e-11	0.471915	0.00360629	0.175819
ENSG00000139618	BRCA2		0.585179	3.14831e-14	1.05461e-11	0.423822	0.000838585	0.0676094
ENSG00000080986	NDC80		0.533615	3.27328e-14	1.08797e-11	0.475495	6.8663e-05	0.0105469
ENSG00000143891	GALM		0.416323	3.44094e-14	1.1349e-11	0.430644	4.96601e-06	0.00117756
ENSG00000123609	NMI		0.39481	4.39538e-14	1.43863e-11	0.39945	5.62639e-06	0.00130162
ENSG00000155629	PIK3AP1		0.33358	4.46599e-14	1.45067e-11	0.357903	2.98128e-07	0.000101901
ENSG00000100226	GTPBP1		0.244381	5.56884e-14	1.7953e-11	0.315533	4.26673e-07	0.000140765
ENSG00000168961	LGALS9		0.48216	6.50514e-14	2.0815e-11	0.578635	2.74835e-08	1.18491e-05
ENSG00000130489	SCO2		0.635864	6.68498e-14	2.1232e-11	0.892381	2.79272e-07	9.7612e-05
ENSG00000178685	PARP10		0.523584	6.87787e-14	2.1684e-11	0.715654	4.24899e-06	0.00103338
ENSG00000100897	DCAF11		0.16934	8.23157e-14	2.57624e-11	0.179866	1.08322e-05	0.00232189
ENSG00000117010	ZNF684		0.531955	1.26344e-13	3.92556e-11	0.442443	8.96641e-05	0.0128372
ENSG00000261115	TMEM178B		1.22554	1.27601e-13	3.93607e-11	0.652557	0.0308427	0.597746
ENSG00000166278	C2		0.911065	1.45558e-13	4.45793e-11	1.21141	1.93931e-08	8.5555e-06
ENSG00000155313	USP25		0.225393	1.80327e-13	5.48359e-11	0.149366	0.00540576	0.2289
ENSG00000172183	ISG20	y	0.372536	2.07483e-13	6.26497e-11	0.456653	2.01344e-06	0.000539915
ENSG00000105939	ZC3HAV1		0.255044	2.10746e-13	6.319e-11	0.173602	0.0035816	0.175337
ENSG00000154451	GBP5	y	0.700961	2.54285e-13	7.57153e-11	0.615364	0.000405531	0.0402811
ENSG00000163823	CCR1		0.545281	3.45856e-13	1.01579e-10	0.414865	0.00021079	0.0246832
ENSG00000185338	SOCS1	y	0.632276	3.45886e-13	1.01579e-10	0.563327	0.00201662	0.121253
ENSG00000146859	TMEM140		0.426871	4.93714e-13	1.44007e-10	0.430705	2.90363e-05	0.00537383
ENSG00000142089	IFITM3	y	1.06903	6.30737e-13	1.8273e-10	1.0157	3.40596e-05	0.00615344
ENSG00000169248	CXCL11		1.66807	9.78818e-13	2.8167e-10	1.33529	0.000183777	0.0218574
ENSG00000108700	CCL8		1.81354	1.0018e-12	2.86362e-10	1.85102	4.30769e-06	0.00104098
ENSG00000128394	APOBEC3F		0.307101	1.05026e-12	2.98225e-10	0.192524	0.00322203	0.163646
ENSG00000114127	XRN1		0.316604	1.19821e-12	3.37997e-10	0.201568	0.0128711	0.375638
ENSG00000110079	MS4A4A		0.593982	1.22751e-12	3.44e-10	0.672541	6.12957e-07	0.000195425
ENSG00000157693	C9orf91		0.2853	1.56049e-12	4.34474e-10	0.26122	6.56939e-05	0.0101318
ENSG00000163666	HESX1		1.46115	1.67495e-12	4.63335e-10	1.66256	1.99407e-06	0.000539915
ENSG00000175643	RMI2		0.648428	1.88241e-12	5.17385e-10	0.695624	0.000100234	0.0138213
ENSG00000132109	TRIM21	y	0.288597	2.27228e-12	6.16532e-10	0.342423	1.49125e-06	0.000425399
ENSG00000177989	ODF3B		0.659149	2.2793e-12	6.16532e-10	0.925019	3.90527e-07	0.00013112
ENSG00000152766	ANKRD22		0.860707	2.28627e-12	6.16532e-10	1.09056	2.08452e-06	0.000549212
ENSG00000197121	PGAP1		0.524283	2.38176e-12	6.38267e-10	0.474511	0.000963669	0.0747681
ENSG00000213689	TREX1		0.467596	3.02941e-12	8.06782e-10	0.507177	0.000175639	0.0211548
ENSG00000110057	UNC93B1		0.367465	3.05546e-12	8.08697e-10	0.522566	9.95742e-07	0.000307142
ENSG00000114450	GNB4		0.380178	3.27836e-12	8.6237e-10	0.310668	0.000921019	0.0721672
ENSG00000138760	SCARB2		0.274414	3.38946e-12	8.81971e-10	0.27524	3.8959e-05	0.00681154
ENSG00000162909	CAPN2		0.15779	3.39402e-12	8.81971e-10	0.145824	0.00024351	0.0274963
ENSG00000196358	NTNG2		0.587792	3.44742e-12	8.90453e-10	0.812342	1.40135e-07	5.31674e-05
ENSG00000023171	GRAMD1B		0.38808	3.78403e-12	9.71545e-10	0.316216	0.000451316	0.0435698
ENSG00000134716	CYP2J2		0.974128	4.26532e-12	1.0886e-09	0.588347	0.0101775	0.32786
ENSG00000100911	PSME2		0.340065	4.29948e-12	1.09082e-09	0.403782	1.54965e-06	0.000438758
ENSG00000128342	LIF		1.33665	4.71254e-12	1.18249e-09	0.956547	0.00303405	0.157472
ENSG00000106617	PRKAG2		0.188194	4.73492e-12	1.18249e-09	0.182579	2.62548e-05	0.00493122
ENSG00000112245	PTP4A1		0.268672	4.74351e-12	1.18249e-09	0.253181	0.000229121	0.0262624
ENSG00000184898	RBM43		0.377873	5.03343e-12	1.24751e-09	0.235228	0.0235724	0.521176
ENSG00000072121	ZFYVE26		0.172833	6.24308e-12	1.53842e-09	0.08706	0.0358588	0.645698
ENSG00000117475	BLZF1		0.246897	7.33754e-12	1.79778e-09	0.148538	0.0144147	0.401162
ENSG00000145016	KIAA0226		0.183361	7.41467e-12	1.80636e-09	0.179628	0.000233343	0.0265857
ENSG00000104133	SPG11		0.174495	7.99433e-12	1.93657e-09	0.110404	0.0141394	0.396196
ENSG00000100342	APOL1		0.411609	8.88584e-12	2.14044e-09	0.440122	0.000122212	0.016044
ENSG00000167461	RAB8A		0.195863	1.44156e-11	3.45307e-09	0.156202	0.000285998	0.031091
ENSG00000137414	FAM8A1		0.371384	1.45176e-11	3.45816e-09	0.312348	0.00364706	0.17717
ENSG00000121380	BCL2L14		1.17378	1.47273e-11	3.48875e-09	1.19123	0.000249286	0.027982
ENSG00000145685	LHFPL2		0.368232	1.65468e-11	3.89823e-09	0.397884	2.72623e-05	0.00509523
ENSG00000238015	RP4-641G12.3		2.52562	1.92237e-11	4.50412e-09	1.88005	0.028392	0.569944
ENSG00000004468	CD38		0.51623	2.06363e-11	4.80882e-09	0.678572	1.40722e-06	0.000410691
ENSG00000136689	IL1RN		0.476501	2.16913e-11	5.02734e-09	0.629617	9.68653e-09	4.625e-06
ENSG00000128383	APOBEC3A		0.471327	2.76571e-11	6.37555e-09	0.564005	4.59093e-06	0.00109547
ENSG00000175550	DRAP1		0.352778	2.82555e-11	6.47867e-09	0.500218	5.57049e-06	0.00129659
ENSG00000273272	CTA-384D8.34		0.773668	3.76641e-11	8.54457e-09	0.796829	2.00425e-05	0.0039757
ENSG00000243649	CFB		1.25111	4.31429e-11	9.736e-09	1.02015	0.00166641	0.108446
ENSG00000188282	RUFY4		0.707659	4.43593e-11	9.95808e-09	0.590325	0.00160933	0.106333
ENSG00000106392	C1GALT1		0.31162	5.49325e-11	1.22674e-08	0.270945	0.000426781	0.0417322
ENSG00000269720	CTD-2521M24.5		1.59207	6.47694e-11	1.43892e-08	1.59681	5.94936e-05	0.00932722
ENSG00000270949	RP11-288H12.4		-0.400258	7.6638e-11	1.69382e-08	-0.31024	0.00276082	0.148562
ENSG00000120690	ELF1		0.209504	9.5907e-11	2.10882e-08	0.130747	0.0389363	0.670539
ENSG00000135363	LMO2		0.28117	1.01869e-10	2.22848e-08	0.343404	1.41678e-07	5.32206e-05
ENSG00000187741	FANCA		0.42784	1.24557e-10	2.71099e-08	0.42818	8.82452e-05	0.0126819
ENSG00000172123	SLFN12		0.370696	1.49849e-10	3.24498e-08	0.30741	0.0011959	0.0871088
ENSG00000068784	SRBD1		0.250762	1.52492e-10	3.28562e-08	0.190026	0.00291236	0.154057
ENSG00000157827	FMNL2		0.553856	1.7326e-10	3.71444e-08	0.40355	0.00648078	0.252185
ENSG00000055130	CUL1		0.217313	1.88857e-10	4.02866e-08	0.211752	0.000841377	0.0676094
ENSG00000120217	CD274		0.668946	2.03546e-10	4.32052e-08	0.748506	4.01842e-05	0.00692995
ENSG00000152242	C18orf25		0.216811	2.07722e-10	4.38744e-08	0.119123	0.0375356	0.659918
ENSG00000196684	HSH2D		0.348352	2.28535e-10	4.80339e-08	0.423756	6.22846e-06	0.00142354
ENSG00000171860	C3AR1		0.51764	2.68041e-10	5.60624e-08	0.526591	2.41416e-05	0.00457967
ENSG00000120280	CXorf21		0.276982	2.70919e-10	5.62571e-08	0.282385	8.19476e-05	0.0119559
ENSG00000145386	CCNA2		0.702332	2.71596e-10	5.62571e-08	0.664557	0.000203821	0.0240902
ENSG00000175518	UBQLNL		0.856871	3.35479e-10	6.91554e-08	0.495914	0.0301616	0.591692
ENSG00000254772	EEF1G		-0.217028	3.4316e-10	7.04004e-08	-0.188877	0.0147345	0.406269
ENSG00000096968	JAK2	y	0.271627	4.24398e-10	8.6652e-08	0.205862	0.0112505	0.348155
ENSG00000065328	MCM10		1.03372	4.63573e-10	9.4202e-08	0.909612	7.39938e-05	0.0111402
ENSG00000101596	SMCHD1		0.289909	4.98414e-10	1.00804e-07	0.155306	0.0697507	0.875982
ENSG00000089692	LAG3		0.515628	5.19546e-10	1.04585e-07	0.481395	0.000774334	0.0640179
ENSG00000073737	DHRS9		0.60028	6.41467e-10	1.28524e-07	0.472925	0.00296721	0.155063
ENSG00000259529	RP11-468E2.4		0.621085	6.48108e-10	1.29251e-07	0.34025	0.0381334	0.665445
ENSG00000154736	ADAMTS5		-0.728004	6.78404e-10	1.34666e-07	-0.385816	0.0455475	0.727303
ENSG00000158481	CD1C		-0.428569	6.83604e-10	1.35073e-07	-0.617893	1.48982e-08	6.8101e-06
ENSG00000206190	ATP10A		0.290931	7.36792e-10	1.44915e-07	0.360061	3.62862e-05	0.00647079
ENSG00000231233	CCDC147-AS1		0.658619	8.20076e-10	1.60559e-07	0.600087	0.000474922	0.0450173
ENSG00000025708	TYMP		0.420435	8.26999e-10	1.61178e-07	0.520425	1.62826e-05	0.00330355
ENSG00000165029	ABCA1		0.514449	8.39704e-10	1.62914e-07	0.428608	0.00166514	0.108446
ENSG00000092098	RNF31		0.220028	8.52389e-10	1.6463e-07	0.334252	4.14588e-05	0.00711741
ENSG00000008256	CYTH3		-0.281931	8.72478e-10	1.67754e-07	-0.32342	0.00013204	0.0170975
ENSG00000162645	GBP2	y	0.335852	8.92103e-10	1.70762e-07	0.339064	0.00159133	0.105605
ENSG00000174444	RPL4		-0.195235	1.00809e-09	1.92107e-07	-0.186635	0.0106386	0.335799
ENSG00000085449	WDFY1		0.221845	1.0801e-09	2.04919e-07	0.1787	0.00440726	0.199775
ENSG00000142961	MOB3C		0.188351	1.16848e-09	2.2071e-07	0.191761	7.85629e-05	0.011553
ENSG00000038210	PI4K2B		0.247218	1.17987e-09	2.21883e-07	0.190735	0.0162773	0.428861
ENSG00000130066	SAT1		0.318934	1.186e-09	2.21926e-07	0.291256	0.000603387	0.0531787
ENSG00000204516	MICB		0.24176	1.19045e-09	2.21926e-07	0.197143	0.00167507	0.108636
ENSG00000157445	CACNA2D3		-0.379918	1.20277e-09	2.23252e-07	-0.318931	0.0016271	0.106619
ENSG00000247317	RP11-273G15.2		1.08272	1.21321e-09	2.24219e-07	1.37667	0.000205026	0.0241574
ENSG00000131979	GCH1		0.291611	1.32093e-09	2.4308e-07	0.367345	1.09439e-05	0.00233266
ENSG00000104320	NBN		0.258555	1.35345e-09	2.47999e-07	0.206754	0.00759904	0.276157
ENSG00000138688	KIAA1109		0.238824	1.6283e-09	2.97092e-07	0.113084	0.107355	0.999995
ENSG00000135047	CTSL		0.510764	1.63725e-09	2.9746e-07	0.517375	0.000154795	0.0191925
ENSG00000171101	SIGLEC17P		-0.477541	1.72291e-09	3.11701e-07	-0.415356	0.00249393	0.13997
ENSG00000260539	RP11-252A24.7		-0.207702	1.862e-09	3.35449e-07	-0.113231	0.0627108	0.841913
ENSG00000156508	EEF1A1		-0.179939	2.06883e-09	3.71152e-07	-0.185291	0.0071634	0.267763
ENSG00000185339	TCN2		0.518658	2.33074e-09	4.16396e-07	0.712142	2.38137e-06	0.000618291
ENSG00000171848	RRM2		0.782874	2.84667e-09	5.0646e-07	0.916424	2.01195e-05	0.0039757
ENSG00000175970	UNC119B		-0.160883	2.88467e-09	5.111e-07	-0.234542	7.44191e-07	0.000233344
ENSG00000234127	TRIM26	y	0.153992	3.65046e-09	6.44118e-07	0.227611	4.15822e-06	0.00101782
ENSG00000012048	BRCA1		0.265272	3.70591e-09	6.51223e-07	0.222282	0.00572886	0.235213
ENSG00000003400	CASP10		0.169693	3.76674e-09	6.5921e-07	0.187539	0.000812516	0.066152
ENSG00000163644	PPM1K		0.256606	3.8005e-09	6.62414e-07	0.117523	0.179169	0.999995
ENSG00000108424	KPNB1		0.164472	3.91296e-09	6.79256e-07	0.173666	0.0016881	0.108923
ENSG00000140525	FANCI		0.309969	4.03964e-09	6.98417e-07	0.273449	0.000348139	0.0359902
ENSG00000165806	CASP7		0.277323	4.39227e-09	7.56335e-07	0.182284	0.0227215	0.511302
ENSG00000154305	MIA3		0.137241	4.84922e-09	8.31681e-07	0.115995	0.00791981	0.28347
ENSG00000187231	SESTD1		0.251943	5.00007e-09	8.54135e-07	0.170301	0.023173	0.518799
ENSG00000267102	RP11-686D22.7		0.42046	5.17536e-09	8.78071e-07	0.3124	0.00623066	0.246152
ENSG00000153029	MR1		0.16101	5.18115e-09	8.78071e-07	0.189234	5.27929e-06	0.0012364
ENSG00000105974	CAV1		0.907765	5.21605e-09	8.80506e-07	0.753571	0.00559572	0.23177
ENSG00000183347	GBP6	y	0.838714	6.1783e-09	1.03885e-06	1.07002	2.39559e-06	0.000618291
ENSG00000121797	CCRL2		0.314762	6.28535e-09	1.05272e-06	0.414585	2.02077e-06	0.000539915
ENSG00000272941	RP11-134L10.1		0.346725	6.44251e-09	1.07485e-06	0.394791	0.00159292	0.105605
ENSG00000026950	BTN3A1		0.279052	6.771e-09	1.12527e-06	0.219584	0.0108817	0.341501
ENSG00000144655	CSRNP1		0.330089	6.92691e-09	1.14674e-06	0.401415	0.000114954	0.0154111
ENSG00000063046	EIF4B		-0.171055	7.39372e-09	1.21931e-06	-0.154755	0.00749303	0.274407
ENSG00000204103	MAFB		0.330662	7.86205e-09	1.29157e-06	0.422571	1.3647e-07	5.22997e-05
ENSG00000128335	APOL2		0.296237	7.99662e-09	1.30369e-06	0.307517	0.00392471	0.185275
ENSG00000134809	TIMM10		0.413639	8.0915e-09	1.31416e-06	0.363371	0.000800878	0.0655708
ENSG00000059758	CDK17		0.197248	8.42842e-09	1.36372e-06	0.0842338	0.164098	0.999995
ENSG00000163568	AIM2		0.469808	8.47112e-09	1.36547e-06	0.521879	0.000114399	0.0154111
ENSG00000109805	NCAPG		0.709983	1.00422e-08	1.61266e-06	0.896122	6.37272e-06	0.00143917
ENSG00000137752	CASP1		0.228098	1.10062e-08	1.75621e-06	0.251021	0.000373279	0.0379683
ENSG00000182957	SPATA13		0.162965	1.10181e-08	1.75621e-06	0.109629	0.0105674	0.335313
ENSG00000240065	PSMB9		0.286993	1.12171e-08	1.78132e-06	0.504344	5.26379e-08	2.1474e-05
ENSG00000172936	MYD88		0.199068	1.19801e-08	1.89546e-06	0.296507	1.2175e-06	0.000366604
ENSG00000172493	AFF1		0.228736	1.30176e-08	2.05204e-06	0.181545	0.0161667	0.427264
ENSG00000090061	CCNK		0.0972938	1.36132e-08	2.13807e-06	0.0829099	0.00435959	0.199171
ENSG00000137812	CASC5		0.543706	1.44321e-08	2.25842e-06	0.367657	0.0207536	0.488346
ENSG00000101773	RBBP8		0.276377	1.45039e-08	2.2614e-06	0.28174	0.000766019	0.0637341
ENSG00000140853	NLRC5		0.223962	1.46154e-08	2.27052e-06	0.290044	0.000570197	0.0510219
ENSG00000213593	TMX2		0.143872	1.57664e-08	2.4405e-06	0.165168	0.00023884	0.0270495
ENSG00000172426	RSPH9		0.860577	1.64556e-08	2.53802e-06	0.587179	0.0153088	0.415166
ENSG00000198034	RPS4X		-0.180954	1.66905e-08	2.56501e-06	-0.158661	0.0261901	0.546563
ENSG00000269728	RP11-145M9.4		0.275558	1.70432e-08	2.60986e-06	0.274487	0.00276062	0.148562
ENSG00000130147	SH3BP4		-0.421779	1.74191e-08	2.65794e-06	-0.490588	0.000219486	0.0253109
ENSG00000104738	MCM4		0.40032	1.8987e-08	2.8869e-06	0.371104	5.93924e-05	0.00932722
ENSG00000163512	AZI2		0.168833	2.00109e-08	3.03182e-06	0.14811	0.00711184	0.267152
ENSG00000100316	RPL3		-0.206638	2.13096e-08	3.21722e-06	-0.12315	0.203693	0.999995
ENSG00000108984	MAP2K6		0.279291	2.13907e-08	3.21814e-06	0.270486	0.000472609	0.0450173
ENSG00000028116	VRK2		0.243438	2.16553e-08	3.24655e-06	0.287627	8.77872e-05	0.0126641
ENSG00000121060	TRIM25	y	0.274075	2.2131e-08	3.30521e-06	0.268527	0.00630208	0.247516
ENSG00000128512	DOCK4		0.514503	2.22007e-08	3.30521e-06	0.564701	0.000340025	0.0354668
ENSG00000113721	PDGFRB		0.585711	2.25914e-08	3.35173e-06	0.655312	0.000474085	0.0450173
ENSG00000111206	FOXM1		0.754242	2.38549e-08	3.52699e-06	0.717263	0.00122684	0.088948
ENSG00000118162	KPTN		0.369385	2.80858e-08	4.13701e-06	0.53918	0.000169235	0.0206456
ENSG00000226950	DANCR		-0.199565	2.81738e-08	4.13701e-06	-0.147325	0.0279628	0.564914
ENSG00000146425	DYNLT1		0.22233	2.85701e-08	4.18088e-06	0.231742	0.00123552	0.088948
ENSG00000152102	FAM168B		-0.121293	2.89027e-08	4.21517e-06	-0.13846	0.000659318	0.0568512
ENSG00000169679	BUB1		0.624464	2.95263e-08	4.29152e-06	0.754764	0.00011862	0.0157357
ENSG00000211896	IGHG1		1.01402	3.0948e-08	4.48296e-06	0.518476	0.738842	0.999995
ENSG00000196664	TLR7		0.331882	3.18913e-08	4.60405e-06	0.339025	0.0002705	0.0297438
ENSG00000124688	MAD2L1BP		0.188796	3.33348e-08	4.79629e-06	0.203617	9.68734e-05	0.0137005
ENSG00000106100	NOD1		0.15703	3.45541e-08	4.95511e-06	0.162712	0.00395522	0.185719
ENSG00000133574	GIMAP4		0.170321	3.66493e-08	5.23803e-06	0.0610291	0.296164	0.999995
ENSG00000105202	FBL		-0.199103	3.85739e-08	5.48119e-06	-0.2018	0.0151917	0.413171
ENSG00000255337	RP11-315O6.1		1.18357	3.86063e-08	5.48119e-06	0.698018	0.0511539	0.762884
ENSG00000043462	LCP2		0.139813	4.14095e-08	5.85978e-06	0.111876	0.0181577	0.455185
ENSG00000187210	GCNT1		0.229347	4.23657e-08	5.96485e-06	0.203851	0.00276513	0.148562
ENSG00000132357	CARD6		0.225004	4.24302e-08	5.96485e-06	0.302708	1.29667e-06	0.000384341
ENSG00000088325	TPX2		0.623834	4.38876e-08	6.14958e-06	0.8334	6.35939e-06	0.00143917
ENSG00000124508	BTN2A2		0.228439	4.605e-08	6.43155e-06	0.253445	0.00046502	0.044714
ENSG00000131747	TOP2A		0.656426	4.67087e-08	6.50237e-06	0.660814	0.000587442	0.0522577
ENSG00000111912	NCOA7		0.218444	4.98846e-08	6.92202e-06	0.132386	0.0616322	0.834575
ENSG00000163635	ATXN7		0.186066	5.25843e-08	7.27309e-06	0.0860103	0.182093	0.999995
ENSG00000136874	STX17		0.230339	5.28305e-08	7.28364e-06	0.115954	0.115648	0.999995
ENSG00000148773	MKI67		0.668044	5.30872e-08	7.29558e-06	0.729986	5.52994e-05	0.00892792
ENSG00000156500	FAM122C		0.277232	5.38095e-08	7.35322e-06	0.311869	3.29993e-05	0.00599041
ENSG00000206337	HCP5		0.188041	5.38497e-08	7.35322e-06	0.162229	0.0031304	0.160909
ENSG00000131203	IDO1		0.578835	5.47146e-08	7.44761e-06	0.661754	0.000337393	0.035459
ENSG00000076662	ICAM3		-0.267726	5.71603e-08	7.75589e-06	-0.0758084	0.443047	0.999995
ENSG00000137804	NUSAP1		0.433507	5.75693e-08	7.78675e-06	0.570599	3.76363e-06	0.000945643
ENSG00000167208	SNX20		0.131624	7.04912e-08	9.50457e-06	0.190793	3.88663e-06	0.000970123
ENSG00000066279	ASPM		0.705003	7.08604e-08	9.52439e-06	0.917779	1.51711e-05	0.00312821
ENSG00000100422	CERK		-0.133177	7.46047e-08	9.99633e-06	-0.125724	0.0086403	0.298827
ENSG00000147403	RPL10		-0.172091	7.77582e-08	1.03864e-05	-0.132183	0.0612446	0.831646
ENSG00000163687	DNASE1L3		-0.629679	7.81941e-08	1.04122e-05	-0.719703	0.000170247	0.0207025
ENSG00000112312	GMNN		0.328145	7.95507e-08	1.05352e-05	0.374509	0.000209672	0.0246284
ENSG00000165304	MELK		0.774124	7.96092e-08	1.05352e-05	1.0911	5.72112e-06	0.00131551
ENSG00000137842	TMEM62		0.19292	8.06112e-08	1.0635e-05	0.242163	6.41975e-05	0.00998218
ENSG00000272325	NUDT3		-0.110645	8.27315e-08	1.08812e-05	-0.0696143	0.0556797	0.797165
ENSG00000134574	DDB2		0.186376	8.42675e-08	1.10494e-05	0.205899	0.000861371	0.0686563
ENSG00000089009	RPL6		-0.177412	8.6962e-08	1.13679e-05	-0.209575	0.0212296	0.493536
ENSG00000254470	AP5B1		0.267401	9.05693e-08	1.18035e-05	0.415396	8.22482e-05	0.0119559
ENSG00000172159	FRMD3		0.45124	9.29344e-08	1.2075e-05	0.299869	0.0357782	0.645698
ENSG00000213949	ITGA1		0.390991	9.55093e-08	1.23721e-05	0.263629	0.0767902	0.900634
ENSG00000118193	KIF14		0.784071	9.80791e-08	1.26667e-05	0.688813	0.00510555	0.221376
ENSG00000196369	SRGAP2B		0.345094	9.95824e-08	1.28222e-05	0.242772	0.0168435	0.437321
ENSG00000140534	TICRR		0.886034	1.02084e-07	1.3105e-05	0.576932	0.0316811	0.607368
ENSG00000131355	EMR3		-0.34454	1.07784e-07	1.37954e-05	-0.215632	0.0669558	0.863168
ENSG00000126787	DLGAP5		0.79497	1.14418e-07	1.46009e-05	0.827918	0.000825553	0.0667836
ENSG00000198785	GRIN3A		0.598633	1.17262e-07	1.49195e-05	0.694746	0.000183444	0.0218574
ENSG00000085840	ORC1		0.55889	1.24343e-07	1.57736e-05	0.612896	3.63278e-05	0.00647079
ENSG00000184371	CSF1		0.336977	1.31731e-07	1.66615e-05	0.352187	0.00413733	0.191895
ENSG00000142937	RPS8		-0.193395	1.33007e-07	1.67734e-05	-0.129485	0.1436	0.999995
ENSG00000197111	PCBP2		-0.110949	1.3851e-07	1.74161e-05	-0.0843803	0.0190653	0.466644
ENSG00000231528	FAM225A		0.657317	1.45059e-07	1.81862e-05	1.02741	2.82958e-07	9.7612e-05
ENSG00000211663	IGLV3-19		0.713518	1.47393e-07	1.8425e-05	0.710851	0.00438869	0.199171
ENSG00000143486	EIF2D		-0.14843	1.54862e-07	1.93024e-05	-0.157777	0.00624408	0.246258
ENSG00000142687	KIAA0319L		0.187859	1.55604e-07	1.93175e-05	0.161433	0.00282869	0.151155
ENSG00000181894	ZNF329		-0.203565	1.55884e-07	1.93175e-05	-0.144912	0.0210551	0.492092
ENSG00000186468	RPS23		-0.21353	1.59523e-07	1.97114e-05	-0.154828	0.0828996	0.920999
ENSG00000115159	GPD2		0.219415	1.63448e-07	2.01384e-05	0.116779	0.0770077	0.900638
ENSG00000167711	SERPINF2		-0.524694	1.64908e-07	2.026e-05	-0.249476	0.128023	0.999995
ENSG00000224295	AC087380.14		1.10659	1.68179e-07	2.06029e-05	0.360956	0.365547	0.999995
ENSG00000183688	FAM101B		-0.311208	1.69467e-07	2.06731e-05	-0.156196	0.0740064	0.886532
ENSG00000122406	RPL5		-0.176605	1.69716e-07	2.06731e-05	-0.201387	0.00943392	0.315629
ENSG00000182379	NXPH4		-0.833095	1.74985e-07	2.12545e-05	-0.679712	0.0254002	0.538031
ENSG00000007968	E2F2		0.35121	1.86246e-07	2.25584e-05	0.297569	0.0580529	0.810944
ENSG00000099860	GADD45B		0.229729	2.03152e-07	2.45367e-05	0.381278	1.80221e-05	0.00361778
ENSG00000139197	PEX5		-0.15074	2.09868e-07	2.52767e-05	-0.0635364	0.195469	0.999995
ENSG00000132514	CLEC10A		-0.387649	2.15939e-07	2.58638e-05	-0.215179	0.107609	0.999995
ENSG00000065911	MTHFD2		0.207724	2.15949e-07	2.58638e-05	0.24493	0.000419214	0.0413116
ENSG00000070159	PTPN3		1.17059	2.33642e-07	2.7905e-05	0.139026	0.712427	0.999995
ENSG00000165795	NDRG2		-0.256397	2.53573e-07	3.02012e-05	-0.293097	5.21165e-05	0.00855975
ENSG00000132002	DNAJB1		-0.123817	2.69971e-07	3.20653e-05	-0.116222	0.0456284	0.727676
ENSG00000255221	CARD17		0.69369	2.79826e-07	3.3113e-05	0.96185	3.16632e-06	0.000811691
ENSG00000123473	STIL		0.451054	2.80337e-07	3.3113e-05	0.496764	0.000824696	0.0667836
ENSG00000143476	DTL		0.69863	3.10621e-07	3.65229e-05	0.774349	0.00016192	0.0198169
ENSG00000198900	TOP1		0.120026	3.10909e-07	3.65229e-05	0.0724065	0.236042	0.999995
ENSG00000226751	AF127936.5		0.904231	3.12818e-07	3.66467e-05	0.488323	0.0938864	0.965804
ENSG00000100307	CBX7		-0.157135	3.28868e-07	3.84045e-05	-0.125123	0.0134669	0.38474
ENSG00000102081	FMR1		0.176087	3.29614e-07	3.84045e-05	0.0678345	0.378974	0.999995
ENSG00000078804	TP53INP2		-0.370199	3.35806e-07	3.902e-05	-0.411257	0.000802513	0.0655708
ENSG00000138166	DUSP5		0.320748	3.37873e-07	3.9154e-05	0.374009	0.00084289	0.0676094
ENSG00000111801	BTN3A3		0.186181	3.81587e-07	4.41006e-05	0.147429	0.0235468	0.521063
ENSG00000108100	CCNY		-0.139229	3.859e-07	4.44792e-05	-0.140311	0.00314211	0.160909
ENSG00000180758	GPR157		-0.254303	3.92216e-07	4.50859e-05	-0.22193	0.0136879	0.387129
ENSG00000129667	RHBDF2		0.249189	3.95364e-07	4.53262e-05	0.446176	0.000129038	0.0168238
ENSG00000100889	PCK2		0.214076	4.18548e-07	4.78562e-05	0.309767	0.000217026	0.0251036
ENSG00000169031	COL4A3		-0.680283	4.2106e-07	4.80154e-05	-0.951284	2.09372e-05	0.00409304
ENSG00000224789	AC012363.4		1.40509	4.24106e-07	4.81087e-05	1.06412	0.0125341	0.370939
ENSG00000163050	ADCK3		-0.172844	4.24122e-07	4.81087e-05	-0.0899781	0.167792	0.999995
ENSG00000135077	HAVCR2		0.201804	4.29531e-07	4.85936e-05	0.227748	0.00075121	0.0627331
ENSG00000233785	RP13-314C10.5		1.24679	4.36535e-07	4.92561e-05	0.696827	0.0826075	0.920999
ENSG00000114942	EEF1B2		-0.221113	4.38103e-07	4.93032e-05	-0.238463	0.0279039	0.564294
ENSG00000092853	CLSPN		0.601346	4.39499e-07	4.93309e-05	0.830702	1.65413e-06	0.000461453
ENSG00000239713	APOBEC3G		0.189118	4.46281e-07	4.99613e-05	0.189248	0.000116589	0.0155206
ENSG00000198087	CD2AP		0.234621	5.07392e-07	5.66548e-05	0.03473	0.683623	0.999995
ENSG00000176890	TYMS		0.632923	5.27313e-07	5.87263e-05	0.907199	1.79577e-06	0.000493707
ENSG00000221955	SLC12A8		0.77154	5.40602e-07	6.00503e-05	0.774396	0.00649459	0.252464
ENSG00000101849	TBL1X		-0.163591	5.42803e-07	6.01066e-05	-0.111616	0.039544	0.676615
ENSG00000120539	MASTL		0.24992	5.43913e-07	6.01066e-05	0.208734	0.037033	0.654983
ENSG00000197646	PDCD1LG2		0.700415	5.51662e-07	6.08062e-05	0.588048	0.0160612	0.426304
ENSG00000148303	RPL7A		-0.155587	5.58065e-07	6.13542e-05	-0.12596	0.0503055	0.757757
ENSG00000137275	RIPK1		0.0854075	5.62525e-07	6.16864e-05	0.0586536	0.06767	0.865027
ENSG00000198755	RPL10A		-0.168433	5.67663e-07	6.2091e-05	-0.0523444	0.492999	0.999995
ENSG00000174371	EXO1		0.643047	5.76381e-07	6.28842e-05	0.89693	7.54495e-06	0.00166427
ENSG00000136827	TOR1A		0.131554	5.89931e-07	6.41991e-05	0.184395	9.28333e-08	3.66885e-05
ENSG00000140280	LYSMD2		0.251723	6.12747e-07	6.65133e-05	0.239065	0.00280104	0.149889
ENSG00000128604	IRF5	y	0.191808	6.47989e-07	7.01612e-05	0.213714	0.00363536	0.176828
ENSG00000100596	SPTLC2		0.184735	6.53581e-07	7.05884e-05	0.180646	0.00185141	0.115152
ENSG00000174748	RPL15		-0.130436	6.72197e-07	7.24166e-05	-0.0794923	0.245496	0.999995
ENSG00000139266	MARCH9		-0.161339	6.84946e-07	7.36051e-05	-0.129627	0.0465565	0.735061
ENSG00000140105	WARS		0.31048	7.01334e-07	7.51778e-05	0.426454	0.000142065	0.0179069
ENSG00000000460	C1orf112		0.23383	7.17647e-07	7.67345e-05	0.0897847	0.285439	0.999995
ENSG00000143947	RPS27A		-0.197368	7.3197e-07	7.80713e-05	-0.222669	0.0225174	0.508518
ENSG00000135686	KLHL36		-0.124975	7.33887e-07	7.80816e-05	-0.164811	6.24205e-05	0.00974581
ENSG00000125991	ERGIC3		-0.12998	8.26295e-07	8.76956e-05	-0.0892279	0.119372	0.999995
ENSG00000126351	THRA		-0.179218	8.47566e-07	8.97311e-05	-0.106512	0.159212	0.999995
ENSG00000234518	PTGES3P1		0.36481	8.76346e-07	9.25495e-05	0.497706	0.000644655	0.0560218
ENSG00000211945	IGHV1-18		0.604164	8.97992e-07	9.46024e-05	0.47743	0.0288992	0.574994
ENSG00000260822	GS1-358P8.4		-0.188656	9.05262e-07	9.51347e-05	-0.0725994	0.313032	0.999995
ENSG00000168014	C2CD3		0.136035	9.14666e-07	9.58878e-05	0.113802	0.00866813	0.298972
ENSG00000197296	FITM2		-0.187386	9.35289e-07	9.78107e-05	-0.18093	0.0105	0.334568
ENSG00000225470	JPX		0.223037	9.6882e-07	0.000101071	0.169745	0.0120662	0.361846
ENSG00000141401	IMPA2		-0.284614	9.98688e-07	0.000103934	-0.121725	0.257858	0.999995
ENSG00000136231	IGF2BP3		0.422647	1.00767e-06	0.000104615	0.394195	0.00852607	0.296226
ENSG00000117226	GBP3	y	0.423874	1.01717e-06	0.000105312	0.466346	0.00346792	0.172216
ENSG00000170275	CRTAP		-0.150124	1.0193e-06	0.000105312	-0.164419	0.00438361	0.199171
ENSG00000196497	IPO4		0.206305	1.03317e-06	0.000106488	0.315799	8.60925e-05	0.012467
ENSG00000101188	NTSR1		0.814232	1.03681e-06	0.000106608	0.59238	0.0536572	0.78208
ENSG00000204713	TRIM27		-0.136364	1.06401e-06	0.000109143	-0.0955453	0.0409665	0.688069
ENSG00000159259	CHAF1B		0.316325	1.08352e-06	0.000110879	0.179726	0.0856946	0.931591
ENSG00000137767	SQRDL		0.164266	1.10928e-06	0.000113083	0.247283	7.44734e-06	0.00165235
ENSG00000166750	SLFN5		0.255002	1.11034e-06	0.000113083	0.114008	0.225338	0.999995
ENSG00000147604	RPL7		-0.205484	1.12067e-06	0.000113865	-0.235863	0.0459875	0.729417
ENSG00000184661	CDCA2		0.744943	1.13464e-06	0.000114853	0.845044	0.00196717	0.119798
ENSG00000106560	GIMAP2		0.153421	1.13575e-06	0.000114853	0.00136413	0.981959	0.999995
