## Supplementary Table 6 for "An integrative multi-omics approach in Sjögren’s Syndrome identifies novel genetic drivers with regulatory function and disease-specificity"

### Sheet: Sheet1
Suppl. Table 6. Funtional enrichment analyses including the genes showing DMR
a) Genes showing DMRs with negative effects
p-value	q-value	pathway	source	external_id	members_input_overlap
1.8216e-17	7.26817e-15	Interferon alpha/beta signaling	Reactome	R-HSA-909733	XAF1; IRF7; SOCS3; IRF5; IFITM1; HLA-B; HLA-A; BST2; HLA-F; HLA-E; RSAD2; OAS2; IFNAR1; ISG15; PSMB8; SAMHD1; USP18; MX1; ADAR
1.47941e-16	2.95143e-14	Interferon Signaling	Reactome	R-HSA-913531	HLA-B; HLA-A; HLA-F; HLA-E; MX1; B2M; IFNAR1; RSAD2; ADAR; OAS2; ISG15; IFITM1; BST2; UBE2E1; TRIM21; HERC5; SAMHD1; USP18; XAF1; IRF7; SOCS3; IRF5; EIF2AK2; PSMB8; SP100
2.21792e-11	2.94984e-09	Cytokine Signaling in Immune system	Reactome	R-HSA-1280215	TNFSF13; HLA-B; HLA-A; HLA-F; HLA-E; MX1; B2M; IFNAR1; RSAD2; LTBR; ADAR; OAS2; ISG15; CISH; PRTN3; IFITM1; PSMB8; UBE2E1; TRIM21; HERC5; SAMHD1; USP18; HIST1H3H; XAF1; IRF7; SOCS3; IRF5; IL10; EIF2AK2; MEF2C; STAT5A; BST2; SP100
9.96146e-08	9.93656e-06	Immune System	Reactome	R-HSA-168256	DTX3L; TAP1; ELANE; HLA-B; HLA-A; CD34; HLA-F; HLA-E; LAG3; USP18; NLRC4; B2M; IFNAR1; MMP9; P2RX1; TMEM173; GSN; LTBR; MEF2C; DHX58; BRI3; ADAR; GSDMD; STAT5A; RSAD2; IFI16; OAS2; ISG15; CISH; SPTAN1; PYCARD; S100A1; PRTN3; PTPRN2; IFITM1; CD22; TNFSF13; ATP8B4; UBE2E1; TRIM21; CLU; AIM2; TRIM69; CTSZ; SOCS3; HERC5; HERC6; SAMHD1; LRG1; MX1; MKRN1; VAT1; IRF7; XAF1; IRF5; IL10; PSMB8; EIF2AK2; C…
1.31964e-06	0.000101817	Interferon gamma signaling	Reactome	R-HSA-877300	IRF7; SOCS3; IRF5; HLA-B; HLA-A; TRIM21; HLA-E; HLA-F; B2M; OAS2; SP100
1.53109e-06	0.000101817	antigen processing and presentation	BioCarta	mhcpathway	TAP1; HLA-A; B2M; PSMB9; PSMB8
2.45029e-06	0.000139666	Endosomal/Vacuolar pathway	Reactome	R-HSA-1236977	HLA-B; HLA-A; B2M; HLA-F; HLA-E
3.98662e-06	0.000198833	Antigen Presentation: Folding, assembly and peptide loading of class I MHC	Reactome	R-HSA-983170	TAP1; HLA-B; HLA-A; HLA-F; HLA-E; B2M
7.21396e-05	0.00319819	NOD-like receptor signaling pathway - Homo sapiens (human)	KEGG	path:hsa04621	PLCB2; IRF7; GSDMD; AIM2; NLRC4; IFI16; IFNAR1; TRIP6; PYCARD; OAS2; TMEM173; RNF31
0.000100333	0.00400327	Viral carcinogenesis - Homo sapiens (human)	KEGG	path:hsa05203	LTBR; RBPJL; IRF7; MAD1L1; HLA-B; HLA-A; EIF2AK2; HLA-F; HLA-E; STAT5A; HIST3H2BB; GSN; SP100
0.000180373	0.00642803	Transcriptional misregulation in cancer - Homo sapiens (human)	KEGG	path:hsa05202	ELANE; SPI1; MAF; ERG; MEIS1; HOXA10; MEF2C; IGFBP3; HHEX; MMP9; HIST1H3H; HOXA9
0.000209435	0.00642803	ISG15 antiviral mechanism	Reactome	R-HSA-1169408	UBE2E1; EIF2AK2; ISG15; HERC5; MX1
0.000209435	0.00642803	Antiviral mechanism by IFN-stimulated genes	Reactome	R-HSA-1169410	UBE2E1; EIF2AK2; ISG15; HERC5; MX1
0.000280668	0.00778224	Antigen processing-Cross presentation	Reactome	R-HSA-1236975	TAP1; HLA-B; HLA-A; HLA-F; HLA-E; B2M
0.000292565	0.00778224	Neutrophil degranulation	Reactome	R-HSA-6798695	PTPRN2; VAT1; CTSZ; SPTAN1; HLA-B; HLA-A; ATP8B4; GSDMD; CD93; AZU1; BRI3; B2M; ELANE; MMP9; P2RX1; PYCARD; LRG1; BST2; TMEM173; PRTN3; GSN
0.00034183	0.00852438	Cell adhesion molecules (CAMs) - Homo sapiens (human)	KEGG	path:hsa04514	CLDN15; HLA-B; HLA-A; CD34; HLA-F; HLA-E; CNTNAP2; SPN; CD22; CDH2
0.000369972	0.00868347	Epstein-Barr virus infection - Homo sapiens (human)	KEGG	path:hsa05169	TAP1; RBPJL; IRF7; HLA-B; HLA-A; EIF2AK2; HLA-F; HLA-E; B2M; OAS2; ISG15; IFNAR1
0.000576152	0.0127714	Allograft rejection - Homo sapiens (human)	KEGG	path:hsa05330	IL10; HLA-B; HLA-A; HLA-F; HLA-E
0.00069679	0.0146326	Herpes simplex infection - Homo sapiens (human)	KEGG	path:hsa05168	TAP1; IRF7; SOCS3; HLA-B; HLA-A; EIF2AK2; HLA-F; HLA-E; OAS2; IFNAR1; SP100
0.000910014	0.0181548	Necroptosis - Homo sapiens (human)	KEGG	path:hsa04217	EIF2AK2; CHMP4C; H2AFY2; H2AFY; STAT5A; IFNAR1; CAPN2; PYCARD; HIST3H2A; RNF31
0.00102373	0.0194509	The AIM2 inflammasome	Reactome	R-HSA-844615	PYCARD; AIM2
0.00107794	0.01955	Class I MHC mediated antigen processing & presentation	Reactome	R-HSA-983169	TAP1; DTX3L; SOCS3; HLA-B; HLA-A; UBE2E1; HLA-F; HLA-E; TRIM21; MKRN1; TRIM69; B2M; HERC5; CCNF; HERC6
0.00116205	0.0201591	Type I diabetes mellitus - Homo sapiens (human)	KEGG	path:hsa04940	PTPRN2; HLA-B; HLA-A; HLA-F; HLA-E
0.00246017	0.039485	Inflammasomes	Reactome	R-HSA-622312	NLRC4; PYCARD; AIM2
0.00247692	0.039485	Hepatitis C - Homo sapiens (human)	KEGG	path:hsa05160	IRF7; SOCS3; CLDN15; EIF2AK2; MX1; OAS2; LDLR; IFNAR1; RSAD2
0.00257295	0.039485	Innate Immune System	Reactome	R-HSA-168249	ELANE; HLA-B; HLA-A; HLA-E; P2RX1; B2M; MMP9; NLRC4; TMEM173; GSN; DHX58; BRI3; GSDMD; IFI16; ISG15; SPTAN1; PYCARD; S100A1; PRTN3; PTPRN2; BST2; TRIM21; AIM2; CTSZ; HERC5; CLU; LRG1; VAT1; IRF7; CD93; AZU1; MEF2C; ATP8B4
0.00273981	0.0404884	Autoimmune thyroid disease - Homo sapiens (human)	KEGG	path:hsa05320	IL10; HLA-B; HLA-A; HLA-F; HLA-E
0.00298657	0.0424979	STING mediated induction of host immune responses	Reactome	R-HSA-1834941	IFI16; TRIM21; TMEM173
0.00308882	0.0424979	Antigen processing and presentation - Homo sapiens (human)	KEGG	path:hsa04612	TAP1; HLA-B; HLA-A; HLA-F; HLA-E; B2M
0.00327505	0.0435581	Systemic lupus erythematosus - Homo sapiens (human)	KEGG	path:hsa05322	ELANE; IL10; H2AFY2; TRIM21; H2AFY; HIST3H2BB; HIST1H3H; HIST3H2A
a) Genes showing DMRs with positive effects
p-value	q-value	pathway	source	external_id	members_input_overlap	members_input_overlap_geneids	size	effective_size
2.34794e-06	0.000619856	Protein digestion and absorption - Homo sapiens (human)	KEGG	path:hsa04974	COL11A2; CTRL; COL18A1; COL13A1; ATP1B1; COL27A1; COL5A1; SLC8A3	1506; 1289; 1302; 1305; 85301; 80781; 6547; 481	90	90
4.72495e-05	0.00538237	Collagen biosynthesis and modifying enzymes	Reactome	R-HSA-1650814	COL11A2; COL18A1; P4HB; COL27A1; COL13A1; COL5A1	85301; 5034; 80781; 1289; 1305; 1302	68	68
6.11633e-05	0.00538237	Collagen chain trimerization	Reactome	R-HSA-8948216	COL18A1; COL5A1; COL27A1; COL13A1; COL11A2	1305; 80781; 85301; 1302; 1289	44	44
0.000124317	0.0082049	Extracellular matrix organization	Reactome	R-HSA-1474244	LTBP2; COL11A2; COL18A1; P4HB; DDR1; COL13A1; AGRN; COL27A1; ITGA11; CAPN3; COL5A1	85301; 1302; 780; 825; 4053; 5034; 80781; 22801; 1305; 375790; 1289	294	294
0.000255136	0.0134712	Collagen formation	Reactome	R-HSA-1474290	COL11A2; COL18A1; P4HB; COL13A1; COL27A1; COL5A1	85301; 1302; 5034; 80781; 1305; 1289	92	92
0.000900954	0.039642	VLDL assembly	Reactome	R-HSA-8866423	P4HB; APOB	5034; 338	5	5
0.00134292	0.0500881	Scavenging by Class B Receptors	Reactome	R-HSA-3000471	SCARB1; APOB	949; 338	6	6
0.00151782	0.0500881	Vitamin digestion and absorption - Homo sapiens (human)	KEGG	path:hsa04977	SCARB1; MMACHC; APOB	949; 338; 25974	24	24
