## Supplementary Table 4 for "An integrative multi-omics approach in Sjögren’s Syndrome identifies novel genetic drivers with regulatory function and disease-specificity"

### Sheet: Sheet1
Suppl. Table 3. Funtional enrichment analyses including genes underlying the 118 SS-DMP
Term	Term_name	p-value	q-value	Genes
GO
GO:0060337	type I interferon signaling pathway	5.85853e-31	7.49891e-29	RSAD2; IFITM1; IRF7; STAT1; IRF9; ADAR; PSMB8; OASL; MX1; OAS1; OAS2; BST2; NLRC5; USP18; IFIT3; IFIT2; IFIT1; SP100
GO:0034340	response to type I interferon	1.37059e-30	8.77179e-29	RSAD2; IFITM1; IRF7; STAT1; IRF9; ADAR; PSMB8; OASL; MX1; OAS1; OAS2; BST2; NLRC5; USP18; IFIT3; IFIT2; IFIT1; SP100
GO:0051607	defense response to virus	2.21005e-28	2.51946e-26	RSAD2; IFI44L; IFITM1; IRF7; STAT1; PLSCR1; IRF9; ADAR; DDX60; OASL; TRIM22; MX1; OAS1; OAS2; HERC5; IFIH1; BST2; NLRC5; IFIT3; IFIT2; IFIT1
GO:0009615	response to virus	2.68401e-27	1.52989e-25	IFIH1; MX1; NLRC5; IFIT3; RSAD2; IFIT1; OAS1; STAT1; ADAR; IFIT2; IFI44L; OAS2; IFITM1; OASL; TRIM22; LGALS9; HERC5; DDX60; IRF7; PLSCR1; IRF9; BST2
GO:0045087	innate immune response	6.67236e-24	2.5355e-22	IFIH1; TRIM14; MX1; B2M; NLRC5; IFIT3; IFIT2; IFIT1; STAT1; ADAR; RSAD2; OAS1; OAS2; IFITM1; BST2; OASL; TRIM22; LGALS9; HERC5; DDX60; USP18; IRF7; PLSCR1; IRF9; PSMB8; PARP14; SP100
GO:0098542	defense response to other organism	3.15495e-20	5.89976e-18	RSAD2; IFI44L; IFITM1; IRF7; STAT1; PLSCR1; IRF9; ADAR; DDX60; OASL; TRIM22; MX1; OAS1; OAS2; HERC5; IFIH1; BST2; NLRC5; IFIT3; IFIT2; IFIT1
GO:0006952	defense response	9.2363e-20	2.63235e-18	TAP1; IFIH1; TRIM14; MX1; B2M; NLRC5; IFIT3; IFIT2; IFIT1; OAS1; STAT1; ADAR; RSAD2; IFI44L; OAS2; IFITM1; BST2; OASL; TRIM22; LGALS9; HERC5; DDX60; USP18; IRF7; PLSCR1; IRF9; PSMB8; PARP14; SP100
GO:0019221	cytokine-mediated signaling pathway	1.62527e-19	1.51963e-17	MX1; B2M; NLRC5; IFIT3; RSAD2; IFIT1; STAT1; ADAR; IFIT2; OAS1; OAS2; IFITM1; VRK2; BST2; OASL; TRIM22; USP18; IRF7; IRF9; PSMB8; PARP14; SP100
GO:0034097	response to cytokine	2.78479e-19	1.73585e-17	IFIH1; MX1; B2M; NLRC5; IFIT3; IFIT2; IFIT1; STAT1; ADAR; RSAD2; OAS1; OAS2; IFITM1; VRK2; BST2; OASL; TRIM22; LGALS9; USP18; IRF7; PLSCR1; IRF9; PSMB8; PARP14; SP100
GO:0051707	response to other organism	4.1206e-19	2.26633e-17	IFIH1; MX1; B2M; NLRC5; IFIT3; RSAD2; IFIT1; OAS1; STAT1; ADAR; IFIT2; IFI44L; OAS2; IFITM1; OASL; TRIM22; LGALS9; HERC5; DDX60; IRF7; PLSCR1; IRF9; BST2; CMPK2
GO:0043207	response to external biotic stimulus	4.31254e-19	9.83258e-18	IFIH1; MX1; B2M; NLRC5; IFIT3; RSAD2; IFIT1; OAS1; STAT1; ADAR; IFIT2; IFI44L; OAS2; IFITM1; OASL; TRIM22; LGALS9; HERC5; DDX60; IRF7; PLSCR1; IRF9; BST2; CMPK2
GO:0009607	response to biotic stimulus	8.62991e-19	2.37322e-17	IFIH1; MX1; B2M; NLRC5; IFIT3; RSAD2; IFIT1; OAS1; STAT1; ADAR; IFIT2; IFI44L; OAS2; IFITM1; OASL; TRIM22; LGALS9; HERC5; DDX60; IRF7; PLSCR1; IRF9; BST2; CMPK2
GO:0016032	viral process	2.37228e-18	1.10904e-16	TAP1; IFITM1; IRF7; TRIM14; STAT1; PLSCR1; ADAR; PSMB8; B2M; TRIM22; MX1; OAS1; LGALS9; PARP10; IFIH1; BST2; VRK2; OASL; RSAD2; IFIT1; SP100
GO:0044403	symbiont process	1.3012e-17	2.47228e-16	TAP1; IFITM1; IRF7; TRIM14; STAT1; PLSCR1; ADAR; PSMB8; B2M; TRIM22; MX1; OAS1; LGALS9; PARP10; IFIH1; BST2; VRK2; OASL; RSAD2; IFIT1; SP100
GO:0006955	immune response	1.37301e-17	2.51718e-16	TAP1; IFIH1; TRIM14; MX1; B2M; NLRC5; IFIT3; IFIT2; IFIT1; OAS1; STAT1; ADAR; RSAD2; IFI44L; OAS2; IFITM1; BST2; OASL; TRIM22; LGALS9; HERC5; DDX60; CYSTM1; USP18; IRF7; PLSCR1; IRF9; PSMB8; PARP14; SP100
GO:0071345	cellular response to cytokine stimulus	1.54079e-17	6.15469e-16	MX1; B2M; NLRC5; IFIT3; IFIT2; IFIT1; STAT1; ADAR; RSAD2; OAS1; OAS2; IFITM1; VRK2; BST2; OASL; TRIM22; LGALS9; USP18; IRF7; IRF9; PSMB8; PARP14; SP100
GO:0034341	response to interferon-gamma	1.92334e-17	6.15469e-16	IFITM1; IRF7; STAT1; IRF9; LGALS9; TRIM22; OASL; OAS1; B2M; OAS2; BST2; NLRC5; PARP14; SP100
GO:0044419	interspecies interaction between organisms	4.43386e-17	6.09655e-16	TAP1; IFITM1; IRF7; TRIM14; STAT1; PLSCR1; ADAR; PSMB8; B2M; TRIM22; MX1; OAS1; LGALS9; PARP10; IFIH1; BST2; VRK2; OASL; RSAD2; IFIT1; SP100
GO:0002252	immune effector process	9.21757e-17	1.01393e-15	IFIH1; MX1; B2M; NLRC5; IFIT3; IFIT2; IFIT1; OAS1; STAT1; ADAR; RSAD2; IFI44L; OAS2; IFITM1; OASL; TRIM22; LGALS9; HERC5; DDX60; CYSTM1; IRF7; PLSCR1; IRF9; BST2
GO:0060333	interferon-gamma-mediated signaling pathway	1.44186e-16	3.69116e-15	IRF7; STAT1; IRF9; OASL; TRIM22; OAS1; B2M; OAS2; NLRC5; PARP14; SP100
GO:0050792	regulation of viral process	1.93963e-16	4.13788e-15	IFITM1; TRIM14; STAT1; PLSCR1; ADAR; OASL; PARP10; MX1; OAS1; LGALS9; BST2; RSAD2; IFIT1
GO:0048525	negative regulation of viral process	3.02574e-16	5.53278e-15	IFITM1; TRIM14; STAT1; PLSCR1; OASL; PARP10; MX1; OAS1; BST2; RSAD2; IFIT1
GO:0043903	regulation of symbiosis, encompassing mutualism through parasitism	1.22467e-15	4.58028e-14	IFITM1; TRIM14; STAT1; PLSCR1; ADAR; OASL; PARP10; MX1; OAS1; LGALS9; BST2; RSAD2; IFIT1
GO:0043900	regulation of multi-organism process	5.52841e-15	9.00341e-14	IFITM1; TRIM14; STAT1; PLSCR1; ADAR; DDX60; OASL; PARP10; MX1; OAS1; LGALS9; HERC5; BST2; RSAD2; IFIT1
GO:0071310	cellular response to organic substance	8.89969e-14	2.77374e-12	PCK2; LGR5; IFIH1; MX1; AGRN; B2M; NLRC5; IFIT3; IFIT2; IFIT1; STAT1; ADAR; RSAD2; OAS1; OAS2; IFITM1; VRK2; BST2; OASL; TRIM22; LGALS9; USP18; IRF7; IRF9; CMPK2; PSMB8; PARP14; SP100
GO:0019079	viral genome replication	1.86802e-13	2.98883e-12	IFITM1; PLSCR1; ADAR; OASL; PARP10; MX1; OAS1; BST2; RSAD2; IFIT1
GO:0043901	negative regulation of multi-organism process	2.57559e-13	6.8805e-12	IFITM1; TRIM14; STAT1; PLSCR1; OASL; PARP10; MX1; OAS1; BST2; RSAD2; IFIT1
GO:0006950	response to stress	1.0212e-12	9.36096e-12	PCK2; TAP1; IFIH1; TRIM14; MX1; B2M; NLRC5; IFIT3; IFIT2; IFIT1; IFI44L; STAT1; ADAR; RSAD2; OAS1; OAS2; IFITM1; VRK2; BST2; OASL; TRIM22; LGALS9; HERC5; DDX60; USP18; IRF7; PLSCR1; IRF9; PARP10; PSMB8; PARP14; SP100
GO:0010033	response to organic substance	1.55867e-12	2.2211e-11	PCK2; LGR5; IFIH1; MX1; AGRN; B2M; NLRC5; IFIT3; IFIT2; IFIT1; STAT1; ADAR; RSAD2; OAS1; OAS2; IFITM1; VRK2; BST2; OASL; TRIM22; LGALS9; USP18; IRF7; PLSCR1; IRF9; CMPK2; PSMB8; PARP14; SP100
GO:0009605	response to external stimulus	2.40786e-12	1.89189e-11	PCK2; IFIH1; MX1; B2M; NLRC5; IFIT3; IFIT2; IFIT1; OAS1; STAT1; ADAR; RSAD2; IFI44L; OAS2; IFITM1; OASL; TRIM22; LGALS9; HERC5; DDX60; USP18; IRF7; PLSCR1; IRF9; BST2; CMPK2
GO:0070887	cellular response to chemical stimulus	1.06956e-11	1.35478e-10	PCK2; LGR5; IFIH1; MX1; AGRN; B2M; NLRC5; IFIT3; IFIT2; IFIT1; STAT1; ADAR; RSAD2; OAS1; OAS2; IFITM1; VRK2; BST2; OASL; TRIM22; LGALS9; USP18; IRF7; IRF9; CMPK2; PSMB8; PARP14; SP100
GO:0019058	viral life cycle	6.97599e-11	9.92141e-10	IFITM1; PLSCR1; ADAR; OASL; PARP10; MX1; OAS1; LGALS9; BST2; RSAD2; IFIT1
GO:0035456	response to interferon-beta	1.397e-10	1.78816e-09	IFITM1; STAT1; PLSCR1; BST2; IFIT3; IFIT1
GO:0007166	cell surface receptor signaling pathway	2.04511e-10	2.33143e-09	LGR5; IFITM1; MX1; B2M; NLRC5; IFIT3; IFIT2; IFIT1; STAT1; ADAR; RSAD2; OAS1; OAS2; LY6E; VRK2; BST2; OASL; TRIM22; USP18; IRF7; PLSCR1; IRF9; PSMB8; PARP14; RNF213; SP100
GO:0035455	response to interferon-alpha	9.38201e-10	1.09173e-08	IFITM1; ADAR; IFIT3; IFIT2; BST2
GO:0045088	regulation of innate immune response	1.7662e-08	1.88395e-07	IFIH1; IRF7; STAT1; PLSCR1; PARP14; LGALS9; DDX60; NLRC5; USP18; RSAD2
GO:0042221	response to chemical	2.27821e-08	1.56627e-07	PCK2; LGR5; IFIH1; MX1; AGRN; B2M; NLRC5; IFIT3; IFIT2; IFIT1; STAT1; ADAR; RSAD2; OAS1; OAS2; IFITM1; VRK2; BST2; OASL; TRIM22; LGALS9; USP18; IRF7; PLSCR1; IRF9; CMPK2; PSMB8; PARP14; SP100
GO:0003725	double-stranded RNA binding	2.35652e-08	3.53479e-07	IFIH1; ADAR; OASL; OAS1; OAS2; DDX60
GO:1990404	protein ADP-ribosylase activity	5.07741e-08	1.11703e-06	PARP14; PARP12; PARP10; PARP11
GO:0060759	regulation of response to cytokine stimulus	1.30956e-07	3.06111e-06	IFIH1; IRF7; STAT1; VRK2; PARP14; NLRC5; USP18
GO:0031347	regulation of defense response	2.15808e-07	2.12488e-06	IFIH1; IRF7; STAT1; PLSCR1; PARP14; LGALS9; HERC5; DDX60; NLRC5; USP18; RSAD2; IFIT1
GO:0003950	NAD+ ADP-ribosyltransferase activity	4.80295e-07	3.60221e-06	PARP14; PARP12; PARP10; PARP11
GO:0007165	signal transduction	5.36558e-07	3.27896e-06	LGR5; IFIH1; IFITM1; MX1; AGRN; B2M; NLRC5; IFIT3; IFIT2; IFIT1; OAS1; STAT1; ADAR; RSAD2; PDE7A; OAS2; LY6E; VRK2; BST2; OASL; TRIM22; LGALS9; DDX60; USP18; IRF7; PLSCR1; IRF9; PSMB8; PARP14; RNF213; SP100
GO:0050776	regulation of immune response	7.84009e-07	1.629e-05	IFITM1; IRF7; STAT1; PLSCR1; PARP14; DDX60; LGALS9; IFIH1; B2M; BST2; NLRC5; USP18; RSAD2
GO:0051716	cellular response to stimulus	1.274e-06	7.00702e-06	PCK2; LGR5; IFIH1; IFITM1; MX1; AGRN; B2M; NLRC5; IFIT3; IFIT2; IFIT1; OAS1; STAT1; ADAR; RSAD2; PDE7A; OAS2; LY6E; VRK2; BST2; OASL; TRIM22; LGALS9; DDX60; USP18; IRF7; PLSCR1; IRF9; PARP10; CMPK2; PSMB8; PARP14; RNF213; SP100
GO:0001959	regulation of cytokine-mediated signaling pathway	1.90918e-06	1.74554e-05	IRF7; STAT1; VRK2; PARP14; NLRC5; USP18
GO:0002682	regulation of immune system process	2.31757e-06	2.40185e-05	IFITM1; IRF7; STAT1; PLSCR1; PARP14; DDX60; LGALS9; IFIH1; B2M; HERC5; BST2; NLRC5; USP18; RSAD2; IFIT1
GO:0001817	regulation of cytokine production	2.57129e-06	4.3712e-05	IFIH1; IRF7; STAT1; DDX60; LGALS9; B2M; HERC5; BST2; NLRC5; RSAD2
GO:0007154	cell communication	3.69706e-06	1.7402e-05	LGR5; IFIH1; IFITM1; MX1; AGRN; B2M; NLRC5; IFIT3; IFIT2; IFIT1; OAS1; STAT1; ADAR; RSAD2; PDE7A; OAS2; LY6E; VRK2; BST2; OASL; TRIM22; LGALS9; DDX60; USP18; IRF7; PLSCR1; IRF9; PSMB8; PARP14; RNF213; SP100
GO:0065009	regulation of molecular function	3.79681e-06	1.7402e-05	LGR5; AGRN; LY6E; PARP10; TRIM14; PLSCR1; ADAR; PSMB8; B2M; RABGAP1L; OASL; OAS1; LGALS9; OAS2; HERC5; TRIM22; BST2; NLRC5; IFIT2; IFIT1; SP100
GO:0005829	cytosol	3.83e-06	0.0001149	PCK2; IFIH1; MX1; AGRN; B2M; NLRC5; IFIT3; IFIT2; IFIT1; OAS1; STAT1; PDE7A; OAS2; BST2; OASL; TRIM22; LGALS9; HERC5; DDX60; USP18; IRF7; PLSCR1; IRF9; PARP10; PSMB8; PARP14; RNF213
GO:0001816	cytokine production	6.18339e-06	2.61605e-05	IFIH1; IRF7; STAT1; DDX60; LGALS9; B2M; HERC5; BST2; NLRC5; RSAD2
GO:0098586	cellular response to virus	6.55858e-06	0.000102205	LGALS9; IRF7; IFIH1; DDX60
GO:0032479	regulation of type I interferon production	7.51806e-06	6.41541e-05	HERC5; IFIH1; IRF7; STAT1; NLRC5
GO:0016763	transferase activity, transferring pentosyl groups	7.65838e-06	8.22553e-05	PARP14; PARP12; PARP10; PARP11
GO:0032606	type I interferon production	7.84585e-06	7.45356e-05	HERC5; IFIH1; IRF7; STAT1; NLRC5
GO:0060760	positive regulation of response to cytokine stimulus	9.55576e-06	7.64461e-05	NLRC5; PARP14; IRF7; IFIH1
GO:0002697	regulation of immune effector process	1.15474e-05	0.000166104	STAT1; DDX60; LGALS9; B2M; HERC5; BST2; RSAD2; IFIT1
GO:0005737	cytoplasm	1.25137e-05	0.000343305	PCK2; TAP1; IFIH1; TRIM14; LGR5; DDX60; MX1; AGRN; B2M; PARP10; NLRC5; IFIT3; IFIT2; IFIT1; RSAD2; OAS1; STAT1; ADAR; IFI44L; PDE7A; OAS2; ZCCHC2; VRK2; ATP10A; BST2; OASL; TRIM22; LGALS9; HERC5; GTPBP2; CYSTM1; USP18; IRF7; PLSCR1; IRF9; RABGAP1L; CMPK2; PSMB8; PARP14; RNF213; SP100
GO:0035639	purine ribonucleoside triphosphate binding	1.3037e-05	8.22553e-05	PCK2; TAP1; IFIH1; VRK2; ATP10A; CMPK2; DDX60; OASL; MX1; OAS1; IFI44L; OAS2; GTPBP2; NLRC5; DDX60L
GO:0032555	purine ribonucleotide binding	1.97005e-05	8.22553e-05	PCK2; TAP1; IFIH1; VRK2; ATP10A; CMPK2; DDX60; OASL; MX1; OAS1; IFI44L; OAS2; GTPBP2; NLRC5; DDX60L
GO:0003723	RNA binding	2.13704e-05	8.22553e-05	IFIH1; DDX60L; ADAR; GTPBP2; PARP12; OASL; OAS1; OAS2; HERC5; DDX60; BST2; IFIT3; IFIT2; IFIT1
GO:0032553	ribonucleotide binding	2.16461e-05	0.000238107	PCK2; TAP1; IFIH1; VRK2; ATP10A; CMPK2; DDX60; OASL; MX1; OAS1; IFI44L; OAS2; GTPBP2; NLRC5; DDX60L
GO:0017076	purine nucleotide binding	2.16461e-05	8.22553e-05	PCK2; TAP1; IFIH1; VRK2; ATP10A; CMPK2; DDX60; OASL; MX1; OAS1; IFI44L; OAS2; GTPBP2; NLRC5; DDX60L
GO:0044444	cytoplasmic part	2.21487e-05	0.000343305	PCK2; TAP1; IFIH1; TRIM14; LGR5; DDX60; MX1; AGRN; B2M; PARP10; NLRC5; IFIT3; IFIT2; IFIT1; OAS1; STAT1; CMPK2; RSAD2; PDE7A; OAS2; VRK2; ATP10A; BST2; OASL; TRIM22; LGALS9; HERC5; GTPBP2; CYSTM1; USP18; IRF7; PLSCR1; IRF9; RABGAP1L; PSMB8; PARP14; RNF213
GO:0050688	regulation of defense response to virus	2.46264e-05	0.000328939	HERC5; STAT1; IFIT1; DDX60
GO:1901363	heterocyclic compound binding	3.08019e-05	0.000135336	PCK2; TAP1; IFIH1; DDX60; MX1; NLRC5; IFIT3; IFIT2; IFIT1; IFI44L; STAT1; ADAR; OAS1; OAS2; ZCCHC2; DDX60L; VRK2; ATP10A; OASL; HERC5; GTPBP2; IRF7; PLSCR1; IRF9; PARP12; BST2; CMPK2; SP100
GO:0097367	carbohydrate derivative binding	3.2464e-05	0.000135336	PCK2; TAP1; AGRN; VRK2; ATP10A; CMPK2; DDX60; OASL; IFIH1; MX1; OAS1; IFI44L; OAS2; GTPBP2; NLRC5; DDX60L
GO:0097159	organic cyclic compound binding	4.12712e-05	0.000135336	PCK2; TAP1; IFIH1; DDX60; MX1; NLRC5; IFIT3; IFIT2; IFIT1; IFI44L; STAT1; ADAR; OAS1; OAS2; ZCCHC2; DDX60L; VRK2; ATP10A; OASL; HERC5; GTPBP2; IRF7; PLSCR1; IRF9; PARP12; BST2; CMPK2; SP100
GO:0036094	small molecule binding	4.16419e-05	0.000135336	PCK2; TAP1; AGRN; VRK2; ATP10A; CMPK2; DDX60; OASL; IFIH1; MX1; OAS1; IFI44L; LGALS9; OAS2; GTPBP2; NLRC5; DDX60L
GO:0001819	positive regulation of cytokine production	6.45768e-05	0.000459213	IFIH1; IRF7; STAT1; LGALS9; B2M; DDX60; RSAD2
GO:0031349	positive regulation of defense response	7.68101e-05	0.000506894	IFIH1; IRF7; PLSCR1; LGALS9; DDX60; NLRC5; RSAD2
GO:0002221	pattern recognition receptor signaling pathway	7.92022e-05	0.000506894	LGALS9; IRF7; RSAD2; IFIH1; DDX60
GO:0000166	nucleotide binding	8.57276e-05	0.000474032	PCK2; TAP1; IFIH1; VRK2; ATP10A; CMPK2; DDX60; OASL; MX1; OAS1; IFI44L; OAS2; GTPBP2; NLRC5; DDX60L
GO:1901265	nucleoside phosphate binding	8.61876e-05	0.000474032	PCK2; TAP1; IFIH1; VRK2; ATP10A; CMPK2; DDX60; OASL; MX1; OAS1; IFI44L; OAS2; GTPBP2; NLRC5; DDX60L
KEGG
path:hsa05164	Influenza A - Homo sapiens (human)	1.44854e-09	1.35801e-08	IFIH1; IRF7; STAT1; IRF9; RSAD2; OAS1; OAS2; MX1; ADAR
path:hsa05168	Herpes simplex infection - Homo sapiens (human)	2.90335e-09	2.41946e-08	TAP1; IFIH1; IRF7; STAT1; IRF9; OAS1; OAS2; IFIT1; SP100
path:hsa05162	Measles - Homo sapiens (human)	4.07428e-09	3.05571e-08	IFIH1; IRF7; STAT1; IRF9; MX1; OAS1; OAS2; ADAR
path:hsa05160	Hepatitis C - Homo sapiens (human)	1.53874e-08	1.04914e-07	IRF7; STAT1; IRF9; MX1; OAS1; OAS2; RSAD2; IFIT1
path:hsa05169	Epstein-Barr virus infection - Homo sapiens (human)	1.86779e-06	9.33895e-06	TAP1; IRF7; STAT1; IRF9; OAS1; B2M; OAS2
path:hsa04621	NOD-like receptor signaling pathway - Homo sapiens (human)	0.000137365	0.000515117	OAS1; IRF9; OAS2; IRF7; STAT1
Reactome
R-HSA-913531	Interferon Signaling	7.99159e-31	5.99369e-29	RSAD2; IFITM1; IRF7; TRIM14; STAT1; IRF9; ADAR; PSMB8; OASL; TRIM22; MX1; OAS1; B2M; OAS2; HERC5; BST2; USP18; IFIT3; IFIT2; IFIT1; SP100
R-HSA-909733	Interferon alpha/beta signaling	2.73525e-27	1.02572e-25	RSAD2; IFITM1; IRF7; STAT1; ADAR; BST2; OASL; IFIT2; OAS1; OAS2; PSMB8; USP18; MX1; IFIT3; IRF9; IFIT1
R-HSA-1280215	Cytokine Signaling in Immune system	1.94561e-22	4.86403e-21	TRIM14; MX1; B2M; IFIT3; RSAD2; IFIT1; STAT1; ADAR; IFIT2; OAS1; OAS2; IFITM1; BST2; OASL; TRIM22; LGALS9; HERC5; USP18; IRF7; IRF9; PSMB8; SP100
R-HSA-168256	Immune System	5.86873e-15	7.33591e-14	TAP1; IFIH1; TRIM14; MX1; B2M; NLRC5; IFIT3; RSAD2; IFIT1; STAT1; ADAR; IFIT2; OAS1; OAS2; IFITM1; PSMB8; OASL; TRIM22; LGALS9; HERC5; CYSTM1; USP18; IRF7; IRF9; BST2; RNF213; SP100
R-HSA-877300	Interferon gamma signaling	1.28637e-13	1.37825e-12	IRF7; TRIM14; STAT1; IRF9; OASL; TRIM22; OAS1; B2M; OAS2; SP100
R-HSA-1169408	ISG15 antiviral mechanism	1.7955e-06	9.33895e-06	HERC5; IFIT1; STAT1; MX1
R-HSA-1169410	Antiviral mechanism by IFN-stimulated genes	1.7955e-06	9.33895e-06	HERC5; IFIT1; STAT1; MX1
R-HSA-168928	DDX58/IFIH1-mediated induction of interferon-alpha/beta	2.27522e-05	0.000100377	NLRC5; IFIH1; HERC5; IRF7
Wikipathways
WP4197	The human immune response to tuberculosis	3.53762e-18	6.63303e-17	TAP1; IFITM1; STAT1; IRF9; MX1; OAS1; PSMB8; IFIT3; IFIT1
WP1835	Interferon alpha-beta signaling	6.05857e-16	9.08785e-15	IFITM1; ADAR; PSMB8; IFIT2; BST2; IFIT3; RSAD2; IFIT1
WP619	Type II interferon signaling (IFNG)	7.58996e-08	4.74373e-07	TAP1; OAS1; IRF9; IFIT2; STAT1
WP4341	Non-genomic actions of 1,25 dihydroxyvitamin D3	4.91604e-05	0.000194054	IFI44L; OAS2; RSAD2; STAT1
