## Supplementary Table 3 for "An integrative multi-omics approach in Sjögren’s Syndrome identifies novel genetic drivers with regulatory function and disease-specificity"

### Sheet: Sheet1
Suppl. Table 4. Differential epigenome-wide association study adjusted also by treatment
SjS-DMP unadjusted by treatment				DMP adjusted by treatment (EPIC)				DMP adjusted by treatment (450K)
cpg_EPIC	β	P	fdr	cpg	β	P	fdr	cpg	β	p	cpg.gene
cg05696877	-0.340051	3.46089e-27	2.68663e-21	cg05696877	-0.350804	4.53169e-23	3.51787e-17	cg05696877	-0.250439	0.000126938	IFI44L
cg13452062	-0.398384	9.93995e-25	3.85811e-19	cg13452062	-0.412306	4.02267e-21	1.56136e-15				IFI44L
cg03607951	-0.183865	1.50481e-22	2.92039e-17	cg03607951	-0.197017	4.82758e-20	1.24919e-14	cg03607951	-0.181995	5.98663e-05	IFI44L
cg00959259	-0.215856	5.3446e-23	1.38297e-17	cg00959259	-0.221317	4.03465e-19	7.83007e-14	cg00959259	-0.248652	9.78996e-07	PARP9|DTX3L
cg26312951	-0.134251	3.79467e-19	4.20819e-14	cg26312951	-0.151391	1.25228e-18	1.94425e-13	cg26312951	-0.131855	0.00056125	MX1
cg22862003	-0.166601	1.62267e-20	2.5193e-15	cg22862003	-0.173769	1.8166e-17	2.35033e-12	cg22862003	-0.151698	0.000806359	MX1
cg06981309	-0.120834	6.80448e-18	4.06323e-13	cg06981309	-0.133416	8.23913e-17	8.32883e-12	cg06981309	-0.106966	0.00300054	PLSCR1
cg17986793	-0.0641705	7.571e-18	4.19803e-13	cg17986793	-0.0711579	8.5833e-17	8.32883e-12				MX1
cg06188083	-0.14978	8.85002e-18	4.58008e-13	cg06188083	-0.16674	1.07655e-16	9.28562e-12	cg06188083	-0.15189	0.000337152	IFIT3
cg07815522	-0.199232	7.38287e-19	5.21018e-14	cg07815522	-0.210489	1.5554e-16	1.20743e-11				PARP9|DTX3L
cg22930808	-0.206471	2.91651e-18	1.88669e-13	cg22930808	-0.220017	4.10372e-16	2.89604e-11	cg22930808	-0.2326	0.000141715	PARP9|DTX3L
cg21549285	-0.249896	5.50775e-19	4.75064e-14	cg21549285	-0.257643	4.68821e-16	3.03282e-11	cg21549285	-0.255121	0.000263739	MX1
cg10959651	-0.0915054	6.91992e-19	5.21018e-14	cg10959651	-0.0956333	5.52279e-16	3.29788e-11	cg10959651	-0.0637153	0.00331998	RSAD2
cg12439472	-0.236627	2.32312e-17	1.12712e-12	cg12439472	-0.256349	1.08047e-15	5.99108e-11				EPSTI1
cg08122652	-0.16377	4.37469e-17	1.99765e-12	cg08122652	-0.177284	2.4183e-15	1.25152e-10	cg08122652	-0.201794	2.88537e-05	PARP9|DTX3L
cg24678928	-0.143976	2.84424e-16	1.05373e-11	cg24678928	-0.157795	4.65398e-15	2.258e-10				DDX60
cg10549986	-0.0786369	4.9491e-19	4.75064e-14	cg10549986	-0.0781247	8.16383e-15	3.72791e-10	cg10549986	-0.0487368	0.00883686	RSAD2
cg01553433	-0.0543113	2.64582e-15	7.89965e-11	cg01553433	-0.0612018	1.38839e-14	5.98768e-10				BISPR|BST2|MVB12A
cg07362849	-0.0532124	4.74708e-16	1.67503e-11	cg07362849	-0.0582761	1.54876e-14	6.32778e-10				BISPR|BST2|MVB12A
cg07839457	-0.176742	7.59245e-20	9.82315e-15	cg07839457	-0.165431	2.19276e-14	8.51102e-10	cg07839457	-0.129407	0.00773906	NLRC5
cg14943355	-0.124217	2.85054e-16	1.05373e-11	cg14943355	-0.131949	4.45973e-14	1.64858e-09				PARP11
cg06562969	-0.106249	1.09367e-14	2.92758e-10	cg06562969	-0.118862	5.89178e-14	2.07895e-09				EPSTI1
cg25998594	-0.0629688	4.50283e-15	1.29462e-10	cg25998594	-0.0693878	8.42578e-14	2.75583e-09				IRF9
cg22485558	-0.0444305	2.49305e-15	7.74124e-11	cg22485558	-0.0479953	8.52007e-14	2.75583e-09				MX1
cg14595557	-0.0700859	8.40301e-15	2.32968e-10	cg14595557	-0.0764517	1.78075e-13	5.52947e-09				CMPK2
cg05883128	-0.101532	1.16709e-14	3.01997e-10	cg05883128	-0.11019	2.2368e-13	6.67842e-09	cg05883128	-0.106168	0.000639953	DDX60
cg12877361	0.043088	3.77346e-12	7.32318e-08	cg12877361	0.0518287	4.98126e-13	1.43217e-08				OAS1
cg05552874	-0.153901	1.14051e-16	4.6598e-12	cg05552874	-0.152054	5.2108e-13	1.44466e-08	cg05552874	-0.134703	0.00135156	IFIT1
cg26505274	0.0836933	5.39055e-14	1.30768e-09	cg26505274	0.0915305	1.06645e-12	2.85471e-08				OASL
cg06716655	-0.0691396	1.53271e-13	3.6055e-09	cg06716655	-0.0770596	1.22377e-12	3.16664e-08				ADAR
cg23570810	-0.136592	1.51696e-15	4.90663e-11	cg23570810	-0.137937	1.61041e-12	4.0327e-08	cg23570810	-0.113679	0.00542683	IFITM1
cg01028142	-0.0944291	4.79884e-13	1.06436e-08	cg01028142	-0.105314	2.00173e-12	4.85598e-08	cg01028142	-0.103695	0.0014405	CMPK2
cg16411857	-0.0693917	1.08711e-16	4.6598e-12	cg16411857	-0.0665412	3.14454e-12	7.39713e-08	cg16411857	-0.0163124	0.408036	NLRC5
cg01190666	-0.0611575	8.03548e-16	2.71209e-11	cg01190666	-0.0603616	4.0191e-12	9.17636e-08	cg01190666	-0.0491112	0.00763689	PRIC285
cg19371652	-0.0551642	2.98233e-12	5.93623e-08	cg19371652	-0.0616727	1.34379e-11	2.91546e-07	cg19371652	-0.0558284	0.00323856	OAS2
cg11016993	-0.0500834	1.33958e-12	2.81051e-08	cg11016993	-0.0546261	1.35204e-11	2.91546e-07				LGALS9
cg09858955	-0.107019	2.14177e-14	5.36328e-10	cg09858955	-0.107191	2.74904e-11	5.76766e-07				VRK2
cg04268125	-0.111661	1.83109e-11	3.15876e-07	cg04268125	-0.126557	4.73225e-11	9.66729e-07				ADAR
cg03753191	-0.0418716	8.77222e-13	1.89159e-08	cg03753191	-0.0439419	6.93491e-11	1.38037e-06	cg03753191	-0.0359746	0.00839487	EPSTI1
cg13849515	0.054543	8.47118e-12	1.49455e-07	cg13849515	0.0597421	8.83472e-11	1.71456e-06				MIR3614
cg18387107	-0.0566395	8.11473e-12	1.46496e-07	cg18387107	-0.0608707	1.45993e-10	2.7642e-06				PARP11
cg23352030	0.0747603	9.2882e-11	1.28755e-06	cg23352030	0.0857504	1.51554e-10	2.80116e-06	cg23352030	0.0977184	0.00052207	PRIC285
cg03038262	-0.0943079	2.76525e-13	6.31359e-09	cg03038262	-0.0943797	1.57932e-10	2.84964e-06	cg03038262	-0.0849984	0.00701315	IFITM1
cg01971407	-0.0602285	6.30439e-12	1.19366e-07	cg01971407	-0.0650682	1.61519e-10	2.84964e-06	cg01971407	-0.0305655	0.161601	IFITM1
cg14392283	-0.026412	1.9881e-08	0.000152805	cg14392283	-0.0343718	2.43893e-10	4.20733e-06	cg14392283	-0.0189267	0.0150024	LY6E
cg04880620	-0.0435393	8.09541e-12	1.46496e-07	cg04880620	-0.0466227	2.75534e-10	4.64984e-06				OAS2
cg08926253	-0.0750786	3.03538e-11	5.12242e-07	cg08926253	-0.082064	3.39481e-10	5.6071e-06	cg08926253	-0.0754323	0.00109547	IRF7
cg03386675	-0.0559744	4.91039e-11	7.77929e-07	cg03386675	-0.0614997	3.76361e-10	6.08672e-06				ADAR
cg10552523	-0.0646277	4.85136e-11	7.77929e-07	cg10552523	-0.0708985	5.00272e-10	7.84279e-06	cg10552523	-0.0396046	0.109571	IFITM1
cg02608002	-0.0371743	2.87782e-12	5.87895e-08	cg02608002	-0.0383635	5.0515e-10	7.84279e-06				BISPR|BST2|MVB12A
cg06146977	0.0170102	1.72765e-09	1.81236e-05	cg06146977	0.0204439	5.39994e-10	8.21938e-06	cg06146977	0.0213076	0.000535643	EPSTI1
cg14293575	-0.077714	3.17248e-09	3.07843e-05	cg14293575	-0.0944862	5.61989e-10	8.38967e-06	cg14293575	-0.0716635	0.0145868	USP18
cg05523603	-0.059246	1.13735e-09	1.24353e-05	cg05523603	-0.0695862	5.79529e-10	8.48828e-06	cg05523603	-0.0965757	0.00161134
cg08099136	-0.0616037	2.42611e-09	2.47809e-05	cg08099136	-0.0738516	6.64623e-10	9.55437e-06	cg08099136	-0.050434	0.0132158	PSMB8
cg13304609	-0.0665045	1.54051e-10	1.99311e-06	cg13304609	-0.0728823	8.93458e-10	1.26105e-05	cg13304609	-0.0939943	0.00311106	IFI44L
cg13155430	-0.0796999	2.19275e-10	2.79049e-06	cg13155430	-0.088935	9.88235e-10	1.36991e-05				MX1
cg08888522	-0.0737016	6.09275e-11	9.12312e-07	cg08888522	-0.0778961	1.06019e-09	1.44387e-05				IFIH1
cg03763873	-0.0507812	6.43315e-11	9.34065e-07	cg03763873	-0.0542607	1.19889e-09	1.60462e-05	cg03763873	-0.046404	0.00176509	EPSTI1
cg04582010	-0.0734193	3.70506e-09	3.50753e-05	cg04582010	-0.087297	1.58148e-09	2.08081e-05	cg04582010	-0.0536185	0.0829328	IFITM1
cg10734665	-0.0485235	5.48908e-11	8.52216e-07	cg10734665	-0.051639	1.76395e-09	2.28221e-05	cg10734665	-0.0681218	0.00041083	ATP10A
cg16427501	-0.032045	2.41053e-09	2.47809e-05	cg16427501	-0.0374569	1.80835e-09	2.29616e-05				PARP10
cg16987437	-0.0665687	8.60315e-10	9.67895e-06	cg16987437	-0.0758723	1.8449e-09	2.29616e-05				SP100
cg27537252	-0.11754	1.13163e-10	1.54117e-06	cg27537252	-0.126979	1.86347e-09	2.29616e-05				B2M
cg12037516	-0.0277978	8.2603e-10	9.4299e-06	cg12037516	-0.0313268	2.10174e-09	2.54928e-05				IRF7
cg17114584	-0.0678292	7.86264e-10	9.32286e-06	cg17114584	-0.0759531	3.00866e-09	3.59319e-05	cg17114584	-0.10615	3.02213e-05	IRF7
cg12828896	-0.132885	1.45971e-10	1.92059e-06	cg12828896	-0.142697	3.1055e-09	3.65265e-05				B2M
cg17980508	-0.0479506	6.49757e-11	9.34065e-07	cg17980508	-0.0496346	3.49427e-09	4.01851e-05	cg17980508	-0.0311157	0.103674	IFI44L
cg03425812	-0.145049	6.1112e-11	9.12312e-07	cg03425812	-0.151348	3.52009e-09	4.01851e-05				B2M
cg09026253	-0.0482446	1.37185e-08	0.000110932	cg09026253	-0.0580846	4.56438e-09	5.13514e-05	cg09026253	-0.0451994	0.0169236	IFITM1
cg14864167	-0.126158	2.54993e-10	3.19269e-06	cg14864167	-0.133351	4.63241e-09	5.13723e-05	cg14864167	-0.122082	0.00665153	PDE7A
cg21433170	-0.0440217	1.06707e-09	1.18335e-05	cg21433170	-0.0489976	4.9248e-09	5.38457e-05				IFITM1
cg06120302	-0.0167	2.04719e-08	0.000155804	cg06120302	-0.0200418	6.2942e-09	6.78623e-05				TRIM14
cg12906975	-0.0242377	2.90471e-08	0.000210736	cg12906975	-0.0291769	6.40351e-09	6.8095e-05	cg12906975	-0.026058	0.0035998
cg11702942	-0.0435254	7.39023e-11	1.04307e-06	cg11702942	-0.0440546	7.66246e-09	8.03816e-05	cg11702942	-0.0409087	0.00391816	LY6E
cg09948374	-0.0897399	3.64103e-11	6.01377e-07	cg09948374	-0.0896559	8.02244e-09	8.30358e-05				RABGAP1L
cg00458211	-0.0275373	1.27107e-09	1.37043e-05	cg00458211	-0.0302149	8.35983e-09	8.53894e-05	cg00458211	-0.0388861	0.0567647	IFI44L
cg10771443	-0.0610957	5.58628e-10	6.77584e-06	cg10771443	-0.0645867	1.05769e-08	0.000106632				RSAD2
cg05475649	-0.0831677	4.94473e-09	4.56966e-05	cg05475649	-0.0943519	1.18572e-08	0.000117388				B2M
cg26882438	-0.0688906	3.05923e-09	3.04466e-05	cg26882438	-0.0767761	1.19462e-08	0.000117388				PARP14
cg03135704	-0.0152246	8.04644e-10	9.32286e-06	cg03135704	-0.0163471	1.27168e-08	0.000123398				TRIM22
cg01309328	-0.0536918	2.32454e-08	0.00017351	cg01309328	-0.0629207	1.6479e-08	0.00015793	cg01309328	-0.0483043	0.00868528	PSMB8
cg12110437	-0.08138	1.26207e-08	0.000104226	cg12110437	-0.0934702	2.11974e-08	0.000199187	cg12110437	-0.054815	0.163914	LY6E
cg11029522	-0.0432817	5.39598e-09	4.92801e-05	cg11029522	-0.0474093	2.13255e-08	0.000199187				HERC5
cg14951497	-0.0328026	4.95303e-08	0.000334344	cg14951497	-0.0392823	2.15536e-08	0.000199187	cg14951497	-0.0278494	0.0227653	STAT1
cg11622162	-0.0225819	1.54231e-09	1.6401e-05	cg11622162	-0.0242238	2.65353e-08	0.00024234	cg11622162	-0.0120174	0.31024	RNF213
cg13755924	-0.0460448	1.6295e-08	0.000130408	cg13755924	-0.0522514	3.31303e-08	0.000297021				MX1
cg12013713	-0.048292	8.53747e-09	7.44662e-05	cg12013713	-0.0537482	3.32879e-08	0.000297021	cg12013713	-0.0689069	0.000565571	PARP12
cg06708931	-0.0308521	9.57334e-09	8.07785e-05	cg06708931	-0.0339668	4.06547e-08	0.000358632
cg06033320	-0.0914876	3.1717e-09	3.07843e-05	cg06033320	-0.0974745	4.17976e-08	0.000364571				PDE7A
cg16363586	-0.0275713	2.85851e-09	2.88183e-05	cg16363586	-0.0294812	4.88895e-08	0.00042169	cg16363586	-0.0357321	0.0010441	BST2
cg24603130	0.062491	9.0538e-09	7.72342e-05	cg24603130	0.0673256	5.64275e-08	0.000478536				ZCCHC2
cg00855901	-0.0341443	3.92717e-08	0.000277145	cg00855901	-0.0384608	6.05687e-08	0.000505575	cg00855901	-0.039318	0.00490207	IFI44L
cg01420348	-0.0280974	3.43082e-08	0.000244338	cg01420348	-0.032166	6.30547e-08	0.000520726				PCK2
cg07253769	0.0412724	1.85707e-08	0.000144252	cg07253769	0.0461471	6.51649e-08	0.000532488	cg07253769	0.0584683	0.000280092	OAS2
cg10710569	-0.0551628	4.05303e-08	0.00028345	cg10710569	-0.0610568	9.31021e-08	0.000752849				SP100
cg19789466	-0.0148841	1.35876e-10	1.81859e-06	cg19789466	-0.0142204	9.41406e-08	0.0007534	cg19789466	-0.00605596	0.229695	OAS1
cg03879629	-0.0713336	7.81299e-09	6.89215e-05	cg03879629	-0.0757549	1.28227e-07	0.000995403
cg24298610	-0.0423975	7.68087e-09	6.85348e-05	cg24298610	-0.0441764	1.54024e-07	0.00116084				MX1
cg23891909	-0.038447	4.7634e-09	4.45511e-05	cg23891909	-0.0398841	1.60638e-07	0.00119904				ATP10A
cg11251971	-0.0482846	1.85825e-08	0.000144252	cg11251971	-0.0508048	2.03204e-07	0.00148815				CYSTM1
cg25884651	-0.0364206	2.17033e-08	0.000163572	cg25884651	-0.0381306	2.91031e-07	0.00205384				DDX60L
cg23387863	-0.0381263	1.10072e-08	9.18784e-05	cg23387863	-0.0396091	3.17747e-07	0.00218285	cg23387863	-0.0519168	0.00189728	SGK269
cg14880222	-0.0364306	3.61084e-09	3.46053e-05	cg14880222	-0.0363052	3.41972e-07	0.00228851
cg25984164	-0.0806622	7.98219e-10	9.32286e-06	cg25984164	-0.0769387	3.70084e-07	0.0024142				RABGAP1L
cg23928123	-0.040262	4.56302e-08	0.000312641	cg23928123	-0.043406	4.28679e-07	0.00272767				IFIT2
cg08387293	0.0324162	5.28028e-08	0.000353362	cg08387293	0.0346757	4.60935e-07	0.00288561	cg08387293	-0.00292576	0.843815	AGRN
cg08818207	-0.0621017	7.07991e-09	6.39072e-05	cg08818207	-0.0624473	5.13849e-07	0.00314088	cg08818207	-0.0501306	0.0387877	TAP1
cg15839328	-0.0472408	2.46706e-08	0.000180673	cg15839328	-0.0476734	6.9286e-07	0.00404059				RSAD2
cg23540139	-0.0368508	4.41117e-08	0.000305742	cg23540139	-0.0386331	7.32414e-07	0.00421156				IRF7
cg15346781	-0.0488922	3.53121e-10	4.35114e-06	cg15346781	-0.0443582	7.54483e-07	0.00427512	cg15346781	-0.061187	0.000150913	RSAD2
cg23831685	-0.0724764	9.00402e-09	7.72342e-05	cg23831685	-0.0717073	8.88527e-07	0.00499818				RABGAP1L
cg21995613	-0.0487587	5.68652e-08	0.000377295	cg21995613	-0.050978	1.01983e-06	0.00569552
cg16400320	-0.0267794	5.99113e-08	0.000394136	cg16400320	-0.0276511	1.40313e-06	0.00746043	cg16400320	-0.0402047	0.00224293
cg21019156	0.0395206	4.59125e-08	0.000312641	cg21019156	0.039978	1.71154e-06	0.00862752				LGR5
cg01948202	-0.0663678	3.16648e-08	0.0002276	cg01948202	-0.0640988	2.56553e-06	0.01237	cg01948202	-0.0691298	0.055843	PARP14
cg07957619	-0.032779	1.35243e-08	0.000110513	cg07957619	-0.0297407	5.6582e-06	0.024002				GTPBP2
cg04708790	0.0175978	2.4246e-08	0.000179255	cg04708790	0.0160622	1.04366e-05	0.0397803	cg04708790	0.0240678	0.00231542	OAS1
cg25429619	-0.0691219	1.75046e-08	0.000138658	cg25429619	-0.0526588	0.000159333	0.223263				RABGAP1L
				cg14126601	-0.0737803	5.6713e-08	0.000478536				EIF2AK2
