## Supplementary Table 2 for "An integrative multi-omics approach in Sjögren’s Syndrome identifies novel genetic drivers with regulatory function and disease-specificity"

### Sheet: Sheet1
Suppl. Table 2. Differential methylated positions (DMP) associated with SS in the preset study
Discovery cohort												Information						Replication cohort
cpg_EPIC	meanCases	meanControls	B	sdCases	sdControls	β	se	P	fdr	LevF	P.Lev	cpg.chr	cpg.pos	cpg.gene	cpg.region	cpg.island	cpg.region2	cpg_450K	meanCases	meanControls	sdCases	sdControls	β	se	P	LevF	P.Lev	fdr	Replicate
cg05696877	0.333456	0.69431	0.360854	0.247817	0.0841981	-0.340051	0.0275872	3.46089e-27	2.68663e-21	37.4427	2.21851e-09	1	79088769	IFI44L	5'UTR	Open Sea	Promoter	cg05696877	0.333974	0.632008	0.19057	0.131435	-0.236554	0.0527353	2.3158e-05	2.78666	0.0971805	0.539242	Replicated
cg13452062	0.429438	0.86077	0.431332	0.32442	0.0375918	-0.398384	0.0344437	9.93995e-25	3.85811e-19	41.6286	3.14642e-10	1	79088559	IFI44L	5'UTR	Open Sea	Promoter
cg00959259	0.362305	0.591325	0.22902	0.179159	0.0654953	-0.215856	0.0195814	5.3446e-23	1.38297e-17	23.3981	1.87327e-06	3	122281975	PARP9|DTX3L	5'UTR	Shore	Promoter	cg00959259	0.298323	0.539455	0.168039	0.127627	-0.212192	0.0403551	1.11208e-06	5.88297	0.0165001	0.160635	Replicated
cg03607951	0.324413	0.53848	0.214067	0.154171	0.0667591	-0.183865	0.0168973	1.50481e-22	2.92039e-17	19.6165	1.21867e-05	1	79085586	IFI44L	TSS1500	Open Sea	Promoter		0.295674	0.513885	0.140959	0.0960527	-0.179943	0.0365497	4.26772e-06	4.83304	0.029483	0.379206	Replicated
cg22862003	0.447931	0.645934	0.198003	0.153385	0.0465815	-0.166601	0.0162847	1.62267e-20	2.5193e-15	31.2173	4.23539e-08	21	42797588	MX1	TSS1500	Shore	Promoter	cg22862003	0.426129	0.630609	0.150483	0.0595885	-0.145777	0.0371465	0.000178613	20.8961	1.02053e-05	0.744638	Replicated
cg07839457	0.278321	0.49451	0.216189	0.161224	0.0788961	-0.176742	0.0176516	7.59245e-20	9.82315e-15	19.2969	1.42959e-05	16	57023022	NLRC5	TSS1500	Shore	Promoter	cg07839457	0.261402	0.461792	0.156526	0.0911755	-0.142292	0.0398715	0.000599256	13.3122	0.000365542	0.744638	Replicated
cg26312951	0.238651	0.376304	0.137653	0.125396	0.0472289	-0.134251	0.0137216	3.79467e-19	4.20819e-14	26.8406	3.48773e-07	21	42797847	MX1	TSS200	Shore	Promoter	cg26312951	0.224133	0.375239	0.128696	0.0539434	-0.11896	0.0318381	0.000341624	14.1164	0.000247144	0.744638	Replicated
cg10549986	0.0841114	0.168221	0.0841092	0.0610093	0.0445842	-0.0786369	0.00806873	4.9491e-19	4.75064e-14	7.2495	0.00738562	2	7018153	RSAD2	1stExon	Open Sea	Promoter	cg10549986	0.0759686	0.138987	0.0592921	0.0415854	-0.0482251	0.0156281	0.00275845	4.13701	0.0437536	0.744638	Replicated
cg21549285	0.507258	0.788874	0.281615	0.248874	0.053223	-0.249896	0.0256816	5.50775e-19	4.75064e-14	38.6632	1.25227e-09	21	42799141	MX1	5'UTR	Shore	Promoter	cg21549285	0.459807	0.751291	0.243447	0.0709112	-0.24607	0.057808	5.42825e-05	25.3711	1.36703e-06	0.603144	Replicated
cg10959651	0.167136	0.264914	0.0977778	0.0768194	0.0419222	-0.0915054	0.00943562	6.91992e-19	5.21018e-14	13.7688	0.000235546	2	7018020	RSAD2	1stExon	Open Sea	Promoter	cg10959651	0.163426	0.246839	0.0654749	0.0412682	-0.0618474	0.0179568	0.000900313	7.01359	0.00897276	0.744638	Replicated
cg07815522	0.499051	0.725124	0.226073	0.193547	0.0423435	-0.199232	0.0205636	7.38287e-19	5.21018e-14	31.9372	3.00284e-08	3	122282157	PARP9|DTX3L	5'UTR	Shore	Promoter
cg22930808	0.476293	0.71747	0.241176	0.210991	0.0463498	-0.206471	0.0217553	2.91651e-18	1.88669e-13	34.599	8.47507e-09	3	122281881	PARP9|DTX3L	5'UTR	Shore	Promoter	cg22930808	0.422542	0.676125	0.210272	0.0921474	-0.225128	0.0498672	2.07645e-05	16.1443	9.33705e-05	0.539242	Replicated
cg06981309	0.314377	0.456351	0.141974	0.117623	0.0544048	-0.120834	0.012899	6.80448e-18	4.06323e-13	23.1571	2.10886e-06	3	146260954	PLSCR1	5'UTR	Shore	Promoter	cg06981309	0.316451	0.46877	0.116135	0.0666968	-0.103139	0.0302363	0.00100174	9.56587	0.00237278	0.744638	Replicated
cg17986793	0.107295	0.178314	0.0710193	0.0503842	0.0429855	-0.0641705	0.00686159	7.571e-18	4.19803e-13	1.10284	0.294268	21	42797899	MX1	TSS200	Shore	Promoter
cg06188083	0.403632	0.55657	0.152938	0.156621	0.0611963	-0.14978	0.0160546	8.85002e-18	4.58008e-13	27.2552	2.85258e-07	10	91093005	IFIT3	Body	Open Sea	Body	cg06188083	0.361156	0.50789	0.146667	0.0707102	-0.1381	0.0354085	0.000194357	12.9198	0.000443001	0.744638	Replicated
cg12439472	0.392706	0.630102	0.237396	0.203051	0.127627	-0.236627	0.0257533	2.32312e-17	1.12712e-12	9.29223	0.00245182	13	43565399	EPSTI1	Body	Shore	Body
cg08122652	0.636583	0.81561	0.179027	0.17716	0.0334958	-0.16377	0.0180063	4.37469e-17	1.99765e-12	31.513	3.67718e-08	3	122281939	PARP9|DTX3L	5'UTR	Shore	Promoter	cg08122652	0.596712	0.790746	0.176522	0.0360151	-0.180819	0.0396591	1.75193e-05	25.669	1.19857e-06	0.539242	Replicated
cg16411857	0.106082	0.182233	0.0761507	0.0491855	0.0525674	-0.0693917	0.00774418	1.08711e-16	4.6598e-12	0.594059	0.441302	16	57023191	NLRC5	TSS1500	Island	Promoter	cg16411857	0.117368	0.184065	0.0519393	0.0580708	-0.0323628	0.0167174	0.056288	0.544922	0.461577	0.744638	Not
cg05552874	0.475254	0.668537	0.193283	0.159146	0.0549441	-0.153901	0.0171892	1.14051e-16	4.6598e-12	25.6629	6.18417e-07	10	91153143	IFIT1	Body	Open Sea	Body	cg05552874	0.452991	0.64546	0.14377	0.07271	-0.138224	0.0357353	0.000217399	21.0639	9.45263e-06	0.744638	Replicated
cg24678928	0.662574	0.825431	0.162857	0.157571	0.0320374	-0.143976	0.016329	2.84424e-16	1.05373e-11	24.2773	1.2169e-06	4	169240829	DDX60	TSS1500	Shore	Promoter
cg14943355	0.418603	0.563014	0.144411	0.131759	0.068019	-0.124217	0.0140886	2.85054e-16	1.05373e-11	12.8062	0.000387209	12	3980704	PARP11	5'UTR	Shore	Promoter
cg07362849	0.105945	0.161877	0.055932	0.0496828	0.0337894	-0.0532124	0.00608808	4.74708e-16	1.67503e-11	18.8938	1.74903e-05	19	17516901	BISPR|BST2|MVB12A	Body	Open Sea	Body
cg01190666	0.467174	0.542581	0.0754067	0.0632291	0.0400736	-0.0611575	0.00706108	8.03548e-16	2.71209e-11	18.1704	2.51429e-05	20	62204908	PRIC285	5'UTR	Shore	Promoter	cg01190666	0.451012	0.54028	0.0600316	0.0488737	-0.0435901	0.0154844	0.00608873	11.8432	0.000753727	0.744638	Replicated
cg23570810	0.454046	0.603239	0.149193	0.142162	0.0644633	-0.136592	0.0159475	1.51696e-15	4.90663e-11	25.7324	5.9781e-07	11	315102	IFITM1	Body	Shore	Body	cg23570810	0.438117	0.577642	0.140742	0.0651164	-0.104456	0.033826	0.00273988	13.4765	0.000337362	0.744638	Replicated
cg22485558	0.12508	0.172202	0.0471226	0.0441129	0.0345922	-0.0444305	0.00523354	2.49305e-15	7.74124e-11	0.938218	0.333313	21	42797918	MX1	TSS200	Shore	Promoter
cg01553433	0.120235	0.195113	0.0748779	0.0480127	0.0401155	-0.0543113	0.00640425	2.64582e-15	7.89965e-11	4.82746	0.0285742	19	17515486	BISPR|BST2|MVB12A	Body	Open Sea	Body
cg25998594	0.81133	0.871028	0.0596979	0.0722215	0.0238894	-0.0629688	0.00749693	4.50283e-15	1.29462e-10	30.319	6.51263e-08	14	24632095	IRF9	Body	Open Sea	Body
cg14595557	0.333428	0.425217	0.091789	0.0815363	0.0447543	-0.0700859	0.0084406	8.40301e-15	2.32968e-10	19.9817	1.01569e-05	2	7006786	CMPK2	TSS1500	Shore	Promoter
cg06562969	0.528369	0.627244	0.0988752	0.12744	0.0600465	-0.106249	0.0128587	1.09367e-14	2.92758e-10	25.4269	6.93814e-07	13	43567153	EPSTI1	TSS1500	Shore	Promoter
cg05883128	0.396453	0.496293	0.0998401	0.117292	0.0414055	-0.101532	0.0123028	1.16709e-14	3.01997e-10	28.7337	1.39591e-07	4	169239131	DDX60	5'UTR	Shore	Promoter	cg05883128	0.380552	0.48472	0.111254	0.0411017	-0.0879553	0.0254096	0.000851373	20.9584	9.9191e-06	0.744638	Replicated
cg09858955	0.409026	0.527777	0.118751	0.104149	0.0738236	-0.107019	0.0131173	2.14177e-14	5.36328e-10	2.77008	0.0968127	2	58135951	VRK2	5'UTR	Open Sea	Promoter
cg26505274	0.759695	0.680124	0.0795709	0.0831983	0.0571135	0.0836933	0.0104428	5.39055e-14	1.30768e-09	9.30257	0.00243834	12	121474114	OASL	Body	Open Sea	Body
cg06716655	0.119141	0.206459	0.0873178	0.0662673	0.049756	-0.0691396	0.00880816	1.53271e-13	3.6055e-09	3.38313	0.0665968	1	154579727	ADAR	TSS1500	Shore	Promoter
cg03038262	0.422411	0.516421	0.0940096	0.11686	0.0578776	-0.0943079	0.0121601	2.76525e-13	6.31359e-09	34.7626	7.84394e-09	11	315262	IFITM1	3'UTR	Shore	3'UTR	cg03038262	0.410093	0.499172	0.111569	0.056159	-0.0723018	0.0264513	0.00765938	13.5321	0.000328332	0.744638	Replicated
cg01028142	0.766498	0.871301	0.104803	0.118389	0.0152547	-0.0944291	0.0123161	4.79884e-13	1.06436e-08	28.7204	1.40489e-07	2	7004578	CMPK2	Body	Shore	Body	cg01028142	0.734495	0.847907	0.114898	0.0284669	-0.0877366	0.0269574	0.00164382	22.4064	5.13947e-06	0.744638	Replicated
cg03753191	0.0864568	0.121103	0.0346459	0.0447812	0.0305168	-0.0418716	0.00553144	8.77222e-13	1.89159e-08	8.40728	0.00394016	13	43566902	EPSTI1	TSS1500	Shore	Promoter	cg03753191	0.0778381	0.111047	0.0433554	0.0301263	-0.0301356	0.0114534	0.0101428	0.642461	0.424115	0.744638	Replicated
cg11016993	0.212815	0.278246	0.0654308	0.0698715	0.0579484	-0.0500834	0.00667692	1.33958e-12	2.81051e-08	8.95197	0.00294082	17	25959419	LGALS9	Body	Open Sea	Body
cg02608002	0.0917128	0.142967	0.0512542	0.0362424	0.0344068	-0.0371743	0.00504003	2.87782e-12	5.87895e-08	0.810026	0.368646	19	17515778	BISPR|BST2|MVB12A	Body	Open Sea	Body
cg19371652	0.230972	0.290807	0.0598351	0.0651905	0.0422713	-0.0551642	0.00748501	2.98233e-12	5.93623e-08	17.8279	2.98686e-05	12	113415883	OAS2	TSS1500	Open Sea	Promoter	cg19371652	0.221857	0.287449	0.0661492	0.0388894	-0.0422482	0.0162248	0.010917	10.9874	0.00115539	0.744638	Replicated
cg12877361	0.828166	0.782637	0.0455289	0.0520681	0.0321867	0.043088	0.00587736	3.77346e-12	7.32318e-08	9.09604	0.00272265	12	113356935	OAS1	Body	Open Sea	Body
cg01971407	0.449482	0.520535	0.071053	0.0735628	0.0519909	-0.0602285	0.00831178	6.30439e-12	1.19366e-07	18.7868	1.84536e-05	11	313624	IFITM1	TSS1500	Shelf	Promoter	cg01971407	0.396295	0.460875	0.0704564	0.0405053	-0.0242941	0.018506	0.192879	7.48872	0.00697455	0.769067	Not
cg04880620	0.465395	0.512234	0.0468393	0.0579008	0.0370249	-0.0435393	0.00604331	8.09541e-12	1.46496e-07	12.1267	0.000551042	12	113415945	OAS2	TSS1500	Open Sea	Promoter
cg18387107	0.540475	0.612548	0.0720736	0.0696054	0.04765	-0.0566395	0.00786207	8.11473e-12	1.46496e-07	7.26523	0.00732236	12	3980774	PARP11	5'UTR	Shore	Promoter
cg13849515	0.603031	0.52854	0.0744917	0.06289	0.0411782	0.054543	0.00757861	8.47118e-12	1.49455e-07	3.90263	0.0488874	17	54969261	MIR3614	TSS1500	Open Sea	Promoter
cg04268125	0.425364	0.557056	0.131692	0.142314	0.0718538	-0.111661	0.0157989	1.83109e-11	3.15876e-07	13.2373	0.000309808	1	154579384	ADAR	TSS1500	Shore	Promoter
cg08926253	0.51865	0.600927	0.0822765	0.0978277	0.0401898	-0.0750786	0.0107531	3.03538e-11	5.12242e-07	25.193	7.77692e-07	11	614761	IRF7	Body	Island	Body	cg08926253	0.472027	0.564679	0.0769744	0.0376514	-0.0659847	0.0193505	0.00100539	15.8887	0.000105452	0.744638	Replicated
cg09948374	0.642736	0.761956	0.11922	0.118109	0.0497099	-0.0897399	0.0129102	3.64103e-11	6.01377e-07	22.7885	2.52852e-06	1	174844517	RABGAP1L	5'UTR	Open Sea	Promoter
cg10552523	0.279447	0.348155	0.0687074	0.07879	0.055651	-0.0646277	0.00936357	4.85136e-11	7.77929e-07	19.0121	1.64851e-05	11	313478	IFITM1	TSS1500	Shelf	Promoter	cg10552523	0.26679	0.335977	0.0745867	0.0547583	-0.0330209	0.0211424	0.122132	3.29235	0.0716423	0.748178	Not
cg03386675	0.110583	0.187488	0.0769051	0.0623963	0.0520815	-0.0559744	0.00811227	4.91039e-11	7.77929e-07	1.80532	0.179821	1	154579713	ADAR	TSS1500	Shore	Promoter
cg10734665	0.201736	0.240927	0.0391909	0.0569571	0.0434279	-0.0485235	0.00705194	5.48908e-11	8.52216e-07	4.59517	0.0326556	15	26107410	ATP10A	Body	Shore	Body	cg10734665	0.19627	0.232326	0.0534489	0.0436548	-0.0611631	0.0157828	0.000211962	0.129379	0.719593	0.744638	Replicated
cg08888522	0.777928	0.866472	0.0885441	0.102732	0.0230592	-0.0737016	0.010739	6.09275e-11	9.12312e-07	26.2463	4.65508e-07	2	163172908	IFIH1	Body	Open Sea	Body
cg03425812	0.402696	0.569473	0.166777	0.182307	0.101519	-0.145049	0.0211366	6.1112e-11	9.12312e-07	10.6006	0.00122536	15	45005363	B2M	Body	Shore	Body
cg03763873	0.0875261	0.137765	0.0502386	0.0443056	0.050375	-0.0507812	0.00740941	6.43315e-11	9.34065e-07	0.996761	0.31869	13	43565901	EPSTI1	Body	Shore	Body	cg03763873	0.0816263	0.125029	0.0405194	0.0454858	-0.0358694	0.0121591	0.00412817	0.0637357	0.801039	0.744638	Replicated
cg17980508	0.194073	0.270291	0.0762177	0.0773658	0.0682582	-0.0479506	0.00699814	6.49757e-11	9.34065e-07	4.21402	0.0407317	1	79085713	IFI44L	TSS1500	Open Sea	Promoter	cg17980508	0.188246	0.266014	0.0699857	0.0681302	-0.0369041	0.0160855	0.0243027	5.31142	0.0225863	0.744638	Replicated
cg11702942	0.712935	0.753895	0.0409598	0.0549064	0.0338873	-0.0435254	0.00637292	7.39023e-11	1.04307e-06	17.2483	4.00021e-05	8	144102584	LY6E	Body	Shore	Body	cg11702942	0.743849	0.789268	0.0450498	0.0412462	-0.0332621	0.0117551	0.00584321	5.45123	0.0209077	0.744638	Replicated
cg23352030	0.72558	0.650123	0.0754569	0.0914736	0.0588436	0.0747603	0.0110099	9.2882e-11	1.28755e-06	6.16054	0.0134666	20	62198469	PRIC285	Body	Island	Body	cg23352030	0.728458	0.644063	0.104114	0.0649294	0.0990557	0.0227941	3.90964e-05	0.424876	0.515532	0.539242	Replicated
cg27537252	0.344876	0.479635	0.134759	0.154398	0.0811403	-0.11754	0.0173978	1.13163e-10	1.54117e-06	12.9044	0.000368008	15	45006400	B2M	Body	Shelf	Body
cg19789466	0.0456516	0.0664499	0.0207983	0.0151616	0.0176902	-0.0148841	0.00221349	1.35876e-10	1.81859e-06	2.26266	0.133304	12	113344923	OAS1	1stExon	Open Sea	Promoter	cg19789466	0.0483919	0.0697949	0.0127324	0.0147359	-0.00720772	0.00424191	0.0930326	0.862488	0.354566	0.744638	Not
cg12828896	0.353337	0.503715	0.150378	0.163189	0.10091	-0.132885	0.0197987	1.45971e-10	1.92059e-06	7.1307	0.00788188	15	45005365	B2M	Body	Shore	Body
cg13304609	0.780988	0.852629	0.0716411	0.0950214	0.0345345	-0.0665045	0.00992248	1.54051e-10	1.99311e-06	25.8759	5.5747e-07	1	79085162	IFI44L	TSS1500	Open Sea	Promoter	cg13304609	0.724534	0.843507	0.107803	0.0680097	-0.077597	0.0262509	0.00405656	20.1668	1.42542e-05	0.744638	Replicated
cg13155430	0.811837	0.895061	0.0832232	0.112483	0.0210033	-0.0796999	0.0120018	2.19275e-10	2.79049e-06	30.9163	4.89162e-08	21	42795929	MX1	5'UTR	Shelf	Promoter
cg14864167	0.5075	0.639407	0.131907	0.173161	0.0720326	-0.126158	0.0190739	2.54993e-10	3.19269e-06	18.8592	1.77967e-05	8	66751182	PDE7A	Body	Shelf	Body	cg14864167	0.441315	0.58176	0.158561	0.124059	-0.10052	0.0385781	0.0108671	10.4891	0.00148464	0.744638	Replicated
cg15346781	0.234304	0.29554	0.0612363	0.0500676	0.045228	-0.0488922	0.0074568	3.53121e-10	4.35114e-06	0.590346	0.442732	2	7017571	RSAD2	TSS1500	Open Sea	Promoter	cg15346781	0.214384	0.268016	0.0542062	0.0437199	-0.0586091	0.0130343	2.22295e-05	0.823107	0.365758	0.539242	Replicated
cg10771443	0.144855	0.209693	0.064838	0.0822971	0.0637945	-0.0610957	0.00943523	5.58628e-10	6.77584e-06	4.23982	0.0401236	2	7018855	RSAD2	Body	Open Sea	Body
cg17114584	0.533687	0.575579	0.041892	0.109506	0.0664531	-0.0678292	0.0105749	7.86264e-10	9.32286e-06	21.0719	5.90692e-06	11	613792	IRF7	Body	Shore	Body	cg17114584	0.468394	0.511326	0.0848724	0.0612044	-0.0848429	0.0206582	9.34598e-05	2.93181	0.0889588	0.653219	Replicated
cg25984164	0.66511	0.770754	0.105643	0.129304	0.0630929	-0.0806622	0.012581	7.98219e-10	9.32286e-06	28.0173	1.97269e-07	1	174844560	RABGAP1L	5'UTR	Open Sea	Promoter
cg03135704	0.0639659	0.076265	0.0122991	0.0157802	0.0186409	-0.0152246	0.00237514	8.04644e-10	9.32286e-06	1.01812e-05	0.997456	11	5712109	TRIM22	5'UTR	Open Sea	Promoter
cg12037516	0.882324	0.913037	0.0307126	0.0404261	0.0230754	-0.0277978	0.00433983	8.2603e-10	9.4299e-06	22.821	2.48828e-06	11	614954	IRF7	Body	Island	Body
cg16987437	0.608447	0.680056	0.0716092	0.0947255	0.0565731	-0.0665687	0.0104046	8.60315e-10	9.67895e-06	13.637	0.000252087	2	231282895	SP100	Body	Open Sea	Body
cg21433170	0.4369	0.483045	0.0461453	0.0667098	0.0474998	-0.0440217	0.00692252	1.06707e-09	1.18335e-05	16.1068	7.12971e-05	11	313408	IFITM1	TSS1500	Shore	Promoter
cg05523603	0.627981	0.698706	0.0707247	0.080962	0.0402363	-0.059246	0.00933349	1.13735e-09	1.24353e-05	12.3741	0.000484532	22	50973101		Intergenic	Shelf	Intergenic	cg05523603	0.54883	0.667529	0.0945406	0.0647994	-0.0859201	0.0250457	0.000940991	2.0723	0.152121	0.744638	Replicated
cg00458211	0.787527	0.816096	0.0285691	0.0413033	0.0243567	-0.0275373	0.00435195	1.27107e-09	1.37043e-05	13.7467	0.00023825	1	79111320	IFI44L	3'UTR	Open Sea	3'UTR	cg00458211	0.720076	0.762934	0.10522	0.113752	-0.0253175	0.0172367	0.145663	3.08294	0.0812002	0.754194	Not
cg11622162	0.127141	0.151275	0.0241335	0.0326254	0.0305015	-0.0225819	0.0035887	1.54231e-09	1.6401e-05	3.86708	0.049923	17	78237543	RNF213	Body	Shelf	Body	cg11622162	0.121388	0.151705	0.0404284	0.0281412	-0.00324101	0.0102924	0.753632	8.71031	0.00368387	0.95676	Not
cg06146977	0.884426	0.868009	0.0164174	0.0237108	0.0197699	0.0170102	0.00271214	1.72765e-09	1.81236e-05	0.2661	0.606241	13	43469464	EPSTI1	Body	Open Sea	Body	cg06146977	0.866128	0.862392	0.0479354	0.042034	0.012314	0.00523404	0.0210058	4.07125	0.0454386	0.744638	Replicated
cg16427501	0.233105	0.271653	0.0385486	0.0447643	0.0387994	-0.032045	0.00515939	2.41053e-09	2.47809e-05	1.49876	0.221572	8	145060083	PARP10	Body	Shelf	Body
cg08099136	0.284674	0.35753	0.0728563	0.0817268	0.0550633	-0.0616037	0.00992035	2.42611e-09	2.47809e-05	5.66047	0.0178128	6	32811251	PSMB8	Body	Shore	Body	cg08099136	0.268365	0.34002	0.0676288	0.0531598	-0.0689096	0.0170568	0.000118765	3.83208	0.0521746	0.676846	Replicated
cg16363586	0.0860654	0.124793	0.038728	0.028201	0.0346514	-0.0275713	0.00446157	2.85851e-09	2.88183e-05	0.303833	0.581793	19	17516329	BST2	1stExon	Open Sea	Promoter	cg16363586	0.0736445	0.126425	0.0226068	0.0349621	-0.0419008	0.00889662	9.83751e-06	1.1849	0.278142	0.515802	Replicated
cg26882438	0.486213	0.594086	0.107873	0.0956161	0.0576202	-0.0688906	0.0111704	3.05923e-09	3.04466e-05	15.093	0.000119469	3	122399120	PARP14	TSS1500	Shore	Promoter
cg06033320	0.590021	0.668257	0.0782365	0.145701	0.0648089	-0.0914876	0.0148505	3.1717e-09	3.07843e-05	16.7357	5.18345e-05	8	66750110	PDE7A	Body	Shelf	Body
cg14293575	0.77214	0.847412	0.0752719	0.129982	0.0279075	-0.077714	0.0126148	3.17248e-09	3.07843e-05	21.8356	4.04662e-06	22	18635460	USP18	5'UTR	Shelf	Promoter	cg14293575	0.738548	0.815425	0.12315	0.0574455	-0.0737139	0.0242731	0.00319421	10.0788	0.00182732	0.744638	Replicated
cg14880222	0.707898	0.752782	0.0448841	0.0474955	0.0322882	-0.0364306	0.00593657	3.61084e-09	3.46053e-05	1.96624	0.161611	1	79143979		Intergenic	Open Sea	Intergenic
cg04582010	0.470467	0.539011	0.0685445	0.101751	0.0711319	-0.0734193	0.0119734	3.70506e-09	3.50753e-05	15.4368	0.000100253	11	313120	IFITM1	TSS1500	Shore	Promoter	cg04582010	0.405005	0.477854	0.111745	0.114479	-0.0358005	0.0260075	0.172355	6.24429	0.0135595	0.762678	Not
cg23891909	0.146722	0.179035	0.032313	0.0514872	0.0369584	-0.038447	0.00631799	4.7634e-09	4.45511e-05	5.3971	0.0206635	15	26107382	ATP10A	Body	Shore	Body
cg05475649	0.445014	0.529041	0.0840269	0.131657	0.0706987	-0.0831677	0.0136826	4.94473e-09	4.56966e-05	13.0721	0.000337435	15	45007015	B2M	Body	Shelf	Body
cg11029522	0.332467	0.37686	0.0443936	0.0669932	0.0442386	-0.0432817	0.00713969	5.39598e-09	4.92801e-05	11.1671	0.000909751	4	89377508	HERC5	TSS1500	Shore	Promoter
cg08818207	0.361963	0.431933	0.0699701	0.0950755	0.0545788	-0.0621017	0.0103307	7.07991e-09	6.39072e-05	13.638	0.000251964	6	32820355	TAP1	Body	Shore	Body	cg08818207	0.371696	0.454101	0.0922388	0.0761997	-0.0572281	0.020494	0.00649209	8.76969	0.00357245	0.744638	Replicated
cg24298610	0.814295	0.858539	0.0442439	0.0641155	0.0252528	-0.0423975	0.00707084	7.68087e-09	6.85348e-05	28.716	1.40788e-07	21	42796936	MX1	TSS1500	Shore	Promoter
cg03879629	0.317462	0.406052	0.0885902	0.0922904	0.0711783	-0.0713336	0.011903	7.81299e-09	6.89215e-05	2.33154	0.127555	3	46152446		Intergenic	Open Sea	Intergenic
cg12013713	0.678801	0.726865	0.0480638	0.065845	0.0503735	-0.048292	0.00808068	8.53747e-09	7.44662e-05	7.66642	0.00588364	7	139760671	PARP12	Body	Shore	Body	cg12013713	0.636171	0.700521	0.0619441	0.0418727	-0.0578239	0.017033	0.00105547	16.5971	7.53215e-05	0.744638	Replicated
cg23831685	0.693011	0.776059	0.0830479	0.123931	0.0677433	-0.0724764	0.0121478	9.00402e-09	7.72342e-05	17.6948	3.19394e-05	1	174844547	RABGAP1L	5'UTR	Open Sea	Promoter
cg24603130	0.431134	0.371067	0.060067	0.0931011	0.0549015	0.062491	0.010476	9.0538e-09	7.72342e-05	12.251	0.000516533	18	60253492	ZCCHC2	Body	Open Sea	Body
cg06708931	0.865204	0.892122	0.0269182	0.047868	0.0137934	-0.0308521	0.00518117	9.57334e-09	8.07785e-05	19.2358	1.4739e-05	8	144103857		Intergenic	Shore	Intergenic
cg23387863	0.680829	0.726209	0.0453795	0.0520253	0.0391716	-0.0381263	0.00643124	1.10072e-08	9.18784e-05	12.2049	0.00052909	15	77472416	SGK269	Body	Open Sea	Body	cg23387863	0.694755	0.742961	0.0492332	0.0379141	-0.0531104	0.0139618	0.000271195	2.96418	0.0872312	0.744638	Replicated
cg12110437	0.360891	0.453914	0.0930227	0.105675	0.0845548	-0.08138	0.0137876	1.26207e-08	0.000104226	1.01858	0.313457	8	144098888	LY6E	TSS1500	Shore	Promoter	cg12110437	0.31494	0.421109	0.117361	0.107953	-0.0544957	0.0340248	0.113033	1.62501	0.204405	0.746696	Not
cg07957619	0.412451	0.449719	0.037268	0.05982	0.0474616	-0.032779	0.00556591	1.35243e-08	0.000110513	10.2084	0.00150716	6	43595208	GTPBP2	Body	Shore	Body
cg09026253	0.623133	0.656445	0.0333125	0.0812886	0.056907	-0.0482446	0.00819574	1.37185e-08	0.000110932	15.106	0.000118676	11	313267	IFITM1	TSS1500	Shore	Promoter	cg09026253	0.576565	0.604994	0.0668193	0.0527002	-0.0384848	0.0157525	0.0166826	3.69212	0.0566051	0.744638	Replicated
cg13755924	0.644277	0.702308	0.0580309	0.0638461	0.0401254	-0.0460448	0.00786584	1.6295e-08	0.000130408	13.183	0.000318629	21	42791937	MX1	TSS1500	Shore	Promoter
cg25429619	0.54663	0.637624	0.0909943	0.117251	0.0921353	-0.0691219	0.0118358	1.75046e-08	0.000138658	16.39	6.17548e-05	1	174846521	RABGAP1L	5'UTR	Open Sea	Promoter
cg07253769	0.765078	0.724528	0.0405501	0.0532119	0.035298	0.0412724	0.00708079	1.85707e-08	0.000144252	6.7269	0.00984032	12	113447342	OAS2	3'UTR	Open Sea	3'UTR	cg07253769	0.646562	0.621038	0.0582945	0.0431482	0.0483443	0.0131318	0.000411412	0.55327	0.458172	0.744638	Replicated
cg11251971	0.542278	0.604411	0.0621333	0.0703497	0.0459472	-0.0482846	0.008284	1.85825e-08	0.000144252	6.45369	0.0114438	5	139587026	CYSTM1	Body	Open Sea	Body
cg14392283	0.913604	0.935537	0.0219332	0.048359	0.0138911	-0.026412	0.00454149	1.9881e-08	0.000152805	14.9129	0.000130986	8	144103587	LY6E	3'UTR	Shelf	3'UTR	cg14392283	0.910932	0.938065	0.0423219	0.0237681	-0.0208964	0.00657051	0.00206892	9.59996	0.00233181	0.744638	Replicated
cg06120302	0.0646741	0.0874211	0.022747	0.0231067	0.0220098	-0.0167	0.0028743	2.04719e-08	0.000155804	0.907523	0.341339	9	100880366	TRIM14	Body	Shore	Body
cg25884651	0.749219	0.794355	0.0451366	0.0577615	0.0325151	-0.0364206	0.0062806	2.17033e-08	0.000163572	16.7957	5.02826e-05	4	169396337	DDX60L	5'UTR	Open Sea	Promoter
cg01309328	0.308419	0.367951	0.0595322	0.0773094	0.0553989	-0.0536918	0.00928008	2.32454e-08	0.00017351	3.25784	0.0718236	6	32811253	PSMB8	Body	Shore	Body	cg01309328	0.288208	0.356929	0.0627689	0.0510966	-0.0554376	0.0153203	0.000507938	2.48002	0.11745	0.744638	Replicated
cg04708790	0.858755	0.839346	0.0194099	0.0288236	0.0312534	0.0175978	0.00304588	2.4246e-08	0.000179255	0.157042	0.692103	12	113355675	OAS1	3'UTR	Open Sea	3'UTR	cg04708790	0.8051	0.810447	0.0798185	0.0791839	0.0198031	0.00650473	0.00312291	0.0573511	0.811066	0.744638	Replicated
cg15839328	0.132991	0.188543	0.0555522	0.070042	0.0589615	-0.0472408	0.00818128	2.46706e-08	0.000180673	2.22499	0.13657	2	7018885	RSAD2	Body	Open Sea	Body
cg12906975	0.885008	0.911161	0.0261528	0.0385147	0.0117829	-0.0242377	0.00422058	2.90471e-08	0.000210736	14.966	0.000127478	8	144105259		Intergenic	Shore	Intergenic	cg12906975	0.870439	0.902479	0.0428235	0.0315908	-0.0220698	0.00747917	0.00411808	13.0801	0.000409505	0.744638	Replicated
cg01948202	0.119091	0.178627	0.0595362	0.0740388	0.0655062	-0.0663678	0.0115905	3.16648e-08	0.0002276	0.0141715	0.905299	3	122400474	PARP14	Body	Shore	Body	cg01948202	0.0863177	0.162632	0.0439501	0.0919045	-0.0607203	0.0297659	0.0445373	4.3201	0.0394028	0.744638	Replicated
cg01420348	0.389947	0.416504	0.0265572	0.0419726	0.0417074	-0.0280974	0.00492033	3.43082e-08	0.000244338	0.473946	0.491571	14	24564966	PCK2	5'UTR	Shore	Promoter
cg00855901	0.137398	0.186884	0.0494859	0.0544586	0.0485194	-0.0341443	0.00600689	3.92717e-08	0.000277145	0.0475784	0.827441	1	79085765	IFI44L	TSS1500	Open Sea	Promoter	cg00855901	0.123301	0.168152	0.0422574	0.0498587	-0.0368848	0.0114221	0.00177896	0.299266	0.585173	0.744638	Replicated
cg10710569	0.318518	0.405835	0.0873178	0.0857828	0.0629591	-0.0551628	0.0097151	4.05303e-08	0.00028345	7.94474	0.00505868	2	231283552	SP100	Body	Open Sea	Body
cg23540139	0.61334	0.646783	0.0334428	0.061696	0.0379314	-0.0368508	0.00650897	4.41117e-08	0.000305742	14.548	0.000157876	11	614521	IRF7	Body	Shore	Body
cg23928123	0.493154	0.55247	0.0593161	0.0638771	0.0407759	-0.040262	0.00711982	4.56302e-08	0.000312641	7.9013	0.0051792	10	91063132	IFIT2	Body	Open Sea	Body
cg21019156	0.582317	0.523159	0.0591579	0.0675387	0.0551733	0.0395206	0.00699021	4.59125e-08	0.000312641	4.08304	0.0439716	12	71930408	LGR5	Body	Open Sea	Body
cg14951497	0.815016	0.837163	0.0221465	0.0643968	0.0348851	-0.0328026	0.00581723	4.95303e-08	0.000334344	26.8902	3.40477e-07	2	191875807	STAT1	5'UTR	Shelf	Promoter	cg14951497	0.784271	0.811363	0.0683546	0.0610157	-0.0282871	0.0100995	0.00633965	2.12536	0.147011	0.744638	Replicated
cg08387293	0.764015	0.736723	0.0272914	0.0484112	0.0413788	0.0324162	0.00576152	5.28028e-08	0.000353362	6.95839	0.00866329	1	984383	AGRN	Body	Island	Body	cg08387293	0.743266	0.740139	0.0660574	0.0374477	3.04126e-05	0.0124506	0.998057	8.14369	0.00494533	0.999761	Not
cg21995613	0.699131	0.746332	0.0472002	0.0841406	0.0470265	-0.0487587	0.00868864	5.68652e-08	0.000377295	14.4235	0.000168272	8	144106922		Intergenic	Shore	Intergenic
cg16400320	0.852498	0.881624	0.0291263	0.041233	0.0189359	-0.0267794	0.00478075	5.99113e-08	0.000394136	19.7699	1.12885e-05	8	144105210		Intergenic	Shore	Intergenic	cg16400320	0.816919	0.857943	0.0449444	0.0379115	-0.0347117	0.0109044	0.00205033	15.4237	0.000131678	0.744638	Replicated
