## Supplementary Table 1 for "An integrative multi-omics approach in Sjögren’s Syndrome identifies novel genetic drivers with regulatory function and disease-specificity"

### Sheet: Sheet1
Supplementary Table 1. Mean epidemiological and clinical features of the individuals included in the present study.
	Discovery cohort		Replication cohort
Mean Features	SS	Control	SS	Control
Total (N)	189	220	60	89
Females (N)	179	162	57	68
Age (years ± sd)	59.3 ± 13.07	46.3 ± 12.45	58.3 ± 11.72	43.9 ± 14.17
Cell proportion* (mean ± s.d.)
B cells	0.040 ± 0.03	0.035 ± 0.01	0.037 ± 0.02	0.038 ± 0.02
CD4 T cells	0.127 ± 0.06	0.139 ± 0.04	0.130 ± 0.05	0.155 ± 0.05
CD8 T cells	0.056 ± 0.04	0.060 ± 0.03	0.063 ± 0.04	0.068 ± 0.03
Monocytes	0.082 ± 0.03	0.074 ± 0.02	0.090 ± 0.02	0.074 ± 0.02
Neutrophils	0.625 ± 0.12	0.598 ± 0.09	0.610 ± 0.09	0.577 ± 0.09
Natural Killers	0.025 ± 0.02	0.036 ± 0.02	0.025 ± 0.02	0.036 ± 0.02
Eosinophils	0.020 ± 0.02	0.026 ± 0.02	0.020 ± 0.01	0.023 ± 0.02
Treatments (Yes/No)
Antimalarials	67/122		22/38
Immunosupupressors	35/154		9/51
Steroids	43/146		8/52
* Cell proportions were estimated by flow citometry
